# Comprehensive Assessment of Sleep Duration, Insomnia and Brain Structure within the UK Biobank Cohort

**DOI:** 10.1101/2023.06.19.23291496

**Authors:** Aleks Stolicyn, Laura M. Lyall, Donald M. Lyall, Nikolaj Høier, Mark J. Adams, Xueyi Shen, James H. Cole, Andrew M. McIntosh, Heather C. Whalley, Daniel J. Smith

**Author notes:** Corresponding author: Prof Daniel Smith Division of Psychiatry, Centre for Clinical Brain Sciences, University of Edinburgh Kennedy Tower, Royal Edinburgh Hospital, Morningside Park, Edinburgh EH10 5HF, UK.

## Abstract

**Study Objectives:** To assess for associations between sleeping more than or less than recommended by the National Sleep Foundation (NSF), and self-reported insomnia, with brain structure.

**Methods:** Data from the UK Biobank cohort were analysed (*N* between 9K and 32K, dependent on availability, aged 44 to 82 years). Sleep measures included self-reported adherence to NSF guidelines on sleep duration (sleeping between 7 and 9 hours per night), and self-reported difficulty falling or staying asleep (insomnia). Brain structural measures included global and regional cortical or subcortical morphometry (thickness, surface area, volume), global and tract-related white matter microstructure, brain age gap (difference between chronological age and age estimated from brain scan), and total volume of white matter lesions.

**Results:** Longer-than-recommended sleep duration was associated with lower overall grey and white matter volumes, lower global and regional cortical thickness and volume measures, higher brain age gap, higher volume of white matter lesions, higher mean diffusivity globally and in thalamic and association fibers, and lower volume of the hippocampus. Shorter-than-recommended sleep duration was related to higher global and cerebellar white matter volumes, lower global and regional cortical surface areas, and lower fractional anisotropy in projection fibers. Self-reported insomnia was associated with higher global grey and white matter volumes, and with higher volumes of the amygdala, hippocampus and putamen.

**Conclusions:** Sleeping longer than recommended by the NSF is associated with a wide range of differences in brain structure, potentially indicative of poorer brain health. Sleeping less than recommended is distinctly associated with lower cortical surface areas. Future studies should assess the potential mechanisms of these differences and investigate long sleep duration as a putative marker of brain health.
