## Supplementary material for "Comprehensive Assessment of Sleep Duration, Insomnia and Brain Structure within the UK Biobank Cohort": Sample Information: UKB-Sleep-Brainstruct-Sample-Info-Late-Chronotype-BrainAge-Gap-Main-Model.csv

Characteristic	Exposure_Controls	Exposure_Cases	Diff_P_Val	Diff_Significant
Sample_Size	11207	6103	-	-
Males_Count	5255	2930	0.15894	0
Females_Count	5952	3173	0.15894	0
Age_Mean	62.73	61.8	5.5223e-15	1
Age_SD	7.36	7.63	-	-
Ethnic_Minority_Count	790	500	-	-
Ethnic_Minority_Proportion	0.0705	0.0819	0.006199	1
Townsend_Mean	-2.11	-1.95	0.00018927	1
Townsend_SD	2.58	2.66	-	-
BMI_Mean	26.4	26.95	6.4483e-15	1
BMI_SD	4.35	4.51	-	-
Vascular_Medicated_Count	3511	1942	-	-
Vascular_Medicated_Proportion	0.3133	0.3182	0.50575	0
Diabetic_Count	528	364	-	-
Diabetic_Proportion	0.0471	0.0596	0.00036737	1
Smoking_Count	3989	2467	-	-
Smoking_Proportion	0.3559	0.4042	3.4562e-10	1
Alcohol_Consumer_Count	7963	4454	-	-
Alcohol_Consumer_Proportion	0.7105	0.7298	0.0071545	1
Lifetime_Depression_Count	2616	1686	-	-
Lifetime_Depression_Proportion	0.2334	0.2763	4.6621e-10	1
