## Supplementary material for "Comprehensive Assessment of Sleep Duration, Insomnia and Brain Structure within the UK Biobank Cohort": Sample Information: UKB-Sleep-Brainstruct-Sample-Info-Late-Chronotype-BrainAge-Gap-Reduced-Model-I.csv

Characteristic	Exposure_Controls	Exposure_Cases	Diff_P_Val	Diff_Significant
Sample_Size	11772	6485	-	-
Males_Count	5381	3028	0.20258	0
Females_Count	6391	3457	0.20258	0
Age_Mean	62.77	61.82	1.9722e-16	1
Age_SD	7.35	7.63	-	-
Ethnic_Minority_Count	828	535	-	-
Ethnic_Minority_Proportion	0.0703	0.0825	0.0027708	1
Townsend_Mean	-2.1	-1.92	1.5987e-05	1
Townsend_SD	2.59	2.68	-	-
BMI_Mean	26.4	26.95	1.0652e-15	1
BMI_SD	4.35	4.53	-	-
Vascular_Medicated_Count	3704	2064	-	-
Vascular_Medicated_Proportion	0.3146	0.3183	0.61381	0
Diabetic_Count	560	386	-	-
Diabetic_Proportion	0.0476	0.0595	0.0004891	1
Smoking_Count	4220	2650	-	-
Smoking_Proportion	0.3585	0.4086	2.1572e-11	1
Alcohol_Consumer_Count	8323	4687	-	-
Alcohol_Consumer_Proportion	0.707	0.7227	0.024615	1
