## Supplementary material for "Comprehensive Assessment of Sleep Duration, Insomnia and Brain Structure within the UK Biobank Cohort": Sample Information: UKB-Sleep-Brainstruct-Sample-Info-Late-Chronotype-BrainAge-Gap-Reduced-Model-II.csv

Characteristic	Exposure_Controls	Exposure_Cases	Diff_P_Val	Diff_Significant
Sample_Size	12123	6707	-	-
Males_Count	5518	3129	0.13415	0
Females_Count	6605	3578	0.13415	0
Age_Mean	62.78	61.85	3.6937e-16	1
Age_SD	7.35	7.63	-	-
Ethnic_Minority_Count	853	561	-	-
Ethnic_Minority_Proportion	0.0704	0.0836	0.00092725	1
Townsend_Mean	-2.09	-1.91	9.5066e-06	1
Townsend_SD	2.59	2.68	-	-
