## Supplementary material for "Comprehensive Assessment of Sleep Duration, Insomnia and Brain Structure within the UK Biobank Cohort": Sample Information: UKB-Sleep-Brainstruct-Sample-Info-Late-Chronotype-DTI-Global-Fibers-Main-Model.csv

Characteristic	Exposure_Controls	Exposure_Cases	Diff_P_Val	Diff_Significant
Sample_Size	19406	10478	-	-
Males_Count	8903	5016	0.0009751	1
Females_Count	10503	5462	0.0009751	1
Age_Mean	63.73	62.86	1.9596e-21	1
Age_SD	7.42	7.57	-	-
Ethnic_Minority_Count	1530	990	-	-
Ethnic_Minority_Proportion	0.0788	0.0945	3.4281e-06	1
Townsend_Mean	-2	-1.84	6.8857e-07	1
Townsend_SD	2.65	2.74	-	-
BMI_Mean	26.26	26.84	1.5094e-27	1
BMI_SD	4.29	4.46	-	-
Vascular_Medicated_Count	6255	3477	-	-
Vascular_Medicated_Proportion	0.3223	0.3318	0.093959	0
Diabetic_Count	908	567	-	-
Diabetic_Proportion	0.0468	0.0541	0.0052885	1
Smoking_Count	6769	4154	-	-
Smoking_Proportion	0.3488	0.3964	3.3465e-16	1
Alcohol_Consumer_Count	13786	7646	-	-
Alcohol_Consumer_Proportion	0.7104	0.7297	0.00040221	1
Lifetime_Depression_Count	4297	2797	-	-
Lifetime_Depression_Proportion	0.2214	0.2669	1.107e-18	1
