## Supplementary material for "Comprehensive Assessment of Sleep Duration, Insomnia and Brain Structure within the UK Biobank Cohort": Sample Information: UKB-Sleep-Brainstruct-Sample-Info-Late-Chronotype-DTI-Global-Fibers-Reduced-Model-I.csv

Characteristic	Exposure_Controls	Exposure_Cases	Diff_P_Val	Diff_Significant
Sample_Size	20377	11130	-	-
Males_Count	9128	5180	0.0029392	1
Females_Count	11249	5950	0.0029392	1
Age_Mean	63.75	62.89	1.317e-22	1
Age_SD	7.4	7.57	-	-
Ethnic_Minority_Count	1608	1053	-	-
Ethnic_Minority_Proportion	0.0789	0.0946	1.6744e-06	1
Townsend_Mean	-1.99	-1.82	1.2175e-07	1
Townsend_SD	2.66	2.75	-	-
BMI_Mean	26.27	26.84	9.6733e-29	1
BMI_SD	4.3	4.48	-	-
Vascular_Medicated_Count	6590	3692	-	-
Vascular_Medicated_Proportion	0.3234	0.3317	0.13256	0
Diabetic_Count	961	601	-	-
Diabetic_Proportion	0.0472	0.054	0.0075318	1
Smoking_Count	7166	4431	-	-
Smoking_Proportion	0.3517	0.3981	3.0822e-16	1
Alcohol_Consumer_Count	14408	8072	-	-
Alcohol_Consumer_Proportion	0.7071	0.7252	0.00064812	1
