## Supplementary material for "Comprehensive Assessment of Sleep Duration, Insomnia and Brain Structure within the UK Biobank Cohort": Sample Information: UKB-Sleep-Brainstruct-Sample-Info-Late-Chronotype-DTI-Global-Fibers-Reduced-Model-II.csv

Characteristic	Exposure_Controls	Exposure_Cases	Diff_P_Val	Diff_Significant
Sample_Size	21238	11643	-	-
Males_Count	9484	5410	0.0016159	1
Females_Count	11754	6233	0.0016159	1
Age_Mean	63.78	62.94	4.453e-22	1
Age_SD	7.41	7.57	-	-
Ethnic_Minority_Count	1694	1127	-	-
Ethnic_Minority_Proportion	0.0798	0.0968	1.3318e-07	1
Townsend_Mean	-1.97	-1.8	2.234e-08	1
Townsend_SD	2.67	2.76	-	-
