## Supplementary material for "Comprehensive Assessment of Sleep Duration, Insomnia and Brain Structure within the UK Biobank Cohort": Sample Information: UKB-Sleep-Brainstruct-Sample-Info-Late-Chronotype-DTI-Tracts-Main-Model.csv

Characteristic	Exposure_Controls	Exposure_Cases	Diff_P_Val	Diff_Significant
Sample_Size	19416	10484	-	-
Males_Count	8907	5021	0.00084664	1
Females_Count	10509	5463	0.00084664	1
Age_Mean	63.73	62.87	2.6102e-21	1
Age_SD	7.42	7.58	-	-
Ethnic_Minority_Count	1530	990	-	-
Ethnic_Minority_Proportion	0.0788	0.0944	3.4546e-06	1
Townsend_Mean	-2	-1.84	7.5741e-07	1
Townsend_SD	2.65	2.74	-	-
BMI_Mean	26.26	26.84	1.2358e-27	1
BMI_SD	4.29	4.46	-	-
Vascular_Medicated_Count	6258	3480	-	-
Vascular_Medicated_Proportion	0.3223	0.3319	0.090214	0
Diabetic_Count	908	568	-	-
Diabetic_Proportion	0.0468	0.0542	0.0047546	1
Smoking_Count	6774	4158	-	-
Smoking_Proportion	0.3489	0.3966	2.9576e-16	1
Alcohol_Consumer_Count	13794	7650	-	-
Alcohol_Consumer_Proportion	0.7104	0.7297	0.00042411	1
Lifetime_Depression_Count	4300	2798	-	-
Lifetime_Depression_Proportion	0.2215	0.2669	1.2841e-18	1
