## Supplementary material for "Comprehensive Assessment of Sleep Duration, Insomnia and Brain Structure within the UK Biobank Cohort": Sample Information: UKB-Sleep-Brainstruct-Sample-Info-Late-Chronotype-DTI-Tracts-Reduced-Model-I.csv

Characteristic	Exposure_Controls	Exposure_Cases	Diff_P_Val	Diff_Significant
Sample_Size	20389	11136	-	-
Males_Count	9134	5185	0.0026701	1
Females_Count	11255	5951	0.0026701	1
Age_Mean	63.75	62.9	1.5911e-22	1
Age_SD	7.4	7.57	-	-
Ethnic_Minority_Count	1608	1053	-	-
Ethnic_Minority_Proportion	0.0789	0.0946	1.6645e-06	1
Townsend_Mean	-1.99	-1.82	1.2985e-07	1
Townsend_SD	2.66	2.75	-	-
BMI_Mean	26.27	26.84	8.4254e-29	1
BMI_SD	4.3	4.48	-	-
Vascular_Medicated_Count	6595	3695	-	-
Vascular_Medicated_Proportion	0.3235	0.3318	0.13081	0
Diabetic_Count	961	602	-	-
Diabetic_Proportion	0.0471	0.0541	0.006777	1
Smoking_Count	7171	4435	-	-
Smoking_Proportion	0.3517	0.3983	2.5967e-16	1
Alcohol_Consumer_Count	14417	8076	-	-
Alcohol_Consumer_Proportion	0.7071	0.7252	0.00067156	1
