## Supplementary material for "Comprehensive Assessment of Sleep Duration, Insomnia and Brain Structure within the UK Biobank Cohort": Sample Information: UKB-Sleep-Brainstruct-Sample-Info-Late-Chronotype-Global-Volumes-Main-Model.csv

Characteristic	Exposure_Controls	Exposure_Cases	Diff_P_Val	Diff_Significant
Sample_Size	20861	11258	-	-
Males_Count	9673	5404	0.005153	1
Females_Count	11188	5854	0.005153	1
Age_Mean	63.76	62.9	2.3959e-22	1
Age_SD	7.45	7.63	-	-
Ethnic_Minority_Count	1647	1058	-	-
Ethnic_Minority_Proportion	0.079	0.094	3.7146e-06	1
Townsend_Mean	-2	-1.84	4.3728e-07	1
Townsend_SD	2.65	2.74	-	-
BMI_Mean	26.3	26.87	1.1944e-28	1
BMI_SD	4.33	4.48	-	-
Vascular_Medicated_Count	6814	3775	-	-
Vascular_Medicated_Proportion	0.3266	0.3353	0.11441	0
Diabetic_Count	1013	638	-	-
Diabetic_Proportion	0.0486	0.0567	0.0016835	1
Smoking_Count	7336	4494	-	-
Smoking_Proportion	0.3517	0.3992	3.6197e-17	1
Alcohol_Consumer_Count	14815	8211	-	-
Alcohol_Consumer_Proportion	0.7102	0.7293	0.00027386	1
Lifetime_Depression_Count	4635	3003	-	-
Lifetime_Depression_Proportion	0.2222	0.2667	3.5652e-19	1
