## Supplementary material for "Comprehensive Assessment of Sleep Duration, Insomnia and Brain Structure within the UK Biobank Cohort": Sample Information: UKB-Sleep-Brainstruct-Sample-Info-Late-Chronotype-Global-Volumes-Reduced-Model-I.csv

Characteristic	Exposure_Controls	Exposure_Cases	Diff_P_Val	Diff_Significant
Sample_Size	21894	11957	-	-
Males_Count	9916	5584	0.012836	1
Females_Count	11978	6373	0.012836	1
Age_Mean	63.78	62.93	1.0459e-23	1
Age_SD	7.43	7.63	-	-
Ethnic_Minority_Count	1731	1130	-	-
Ethnic_Minority_Proportion	0.0791	0.0945	1.0495e-06	1
Townsend_Mean	-1.99	-1.82	3.5084e-08	1
Townsend_SD	2.66	2.76	-	-
BMI_Mean	26.3	26.87	6.5209e-30	1
BMI_SD	4.34	4.5	-	-
Vascular_Medicated_Count	7167	4004	-	-
Vascular_Medicated_Proportion	0.3273	0.3349	0.15979	0
Diabetic_Count	1073	674	-	-
Diabetic_Proportion	0.049	0.0564	0.0034391	1
Smoking_Count	7764	4795	-	-
Smoking_Proportion	0.3546	0.401	2.982e-17	1
Alcohol_Consumer_Count	15474	8658	-	-
Alcohol_Consumer_Proportion	0.7068	0.7241	0.00075778	1
