## Supplementary material for "Comprehensive Assessment of Sleep Duration, Insomnia and Brain Structure within the UK Biobank Cohort": Sample Information: UKB-Sleep-Brainstruct-Sample-Info-Late-Chronotype-Global-Volumes-Reduced-Model-II.csv

Characteristic	Exposure_Controls	Exposure_Cases	Diff_P_Val	Diff_Significant
Sample_Size	22792	12503	-	-
Males_Count	10291	5831	0.0073905	1
Females_Count	12501	6672	0.0073905	1
Age_Mean	63.81	62.99	8.8183e-23	1
Age_SD	7.45	7.63	-	-
Ethnic_Minority_Count	1819	1207	-	-
Ethnic_Minority_Proportion	0.0798	0.0965	7.9274e-08	1
Townsend_Mean	-1.97	-1.8	6.0323e-09	1
Townsend_SD	2.67	2.77	-	-
