## Supplementary material for "Comprehensive Assessment of Sleep Duration, Insomnia and Brain Structure within the UK Biobank Cohort": Sample Information: UKB-Sleep-Brainstruct-Sample-Info-Late-Chronotype-Morphometric-Global-Lobar-Main-Model.csv

Characteristic	Exposure_Controls	Exposure_Cases	Diff_P_Val	Diff_Significant
Sample_Size	20915	11284	-	-
Males_Count	9643	5390	0.0043655	1
Females_Count	11272	5894	0.0043655	1
Age_Mean	63.77	62.93	1.3861e-21	1
Age_SD	7.43	7.61	-	-
Ethnic_Minority_Count	1638	1055	-	-
Ethnic_Minority_Proportion	0.0783	0.0935	2.6811e-06	1
Townsend_Mean	-2.01	-1.85	6.0206e-07	1
Townsend_SD	2.64	2.74	-	-
BMI_Mean	26.29	26.86	7.7869e-29	1
BMI_SD	4.33	4.48	-	-
Vascular_Medicated_Count	6824	3799	-	-
Vascular_Medicated_Proportion	0.3263	0.3367	0.058307	0
Diabetic_Count	1019	631	-	-
Diabetic_Proportion	0.0487	0.0559	0.0051875	1
Smoking_Count	7340	4512	-	-
Smoking_Proportion	0.3509	0.3999	3.8559e-18	1
Alcohol_Consumer_Count	14849	8232	-	-
Alcohol_Consumer_Proportion	0.71	0.7295	0.00020179	1
Lifetime_Depression_Count	4636	3013	-	-
Lifetime_Depression_Proportion	0.2217	0.267	7.2339e-20	1
