## Supplementary material for "Comprehensive Assessment of Sleep Duration, Insomnia and Brain Structure within the UK Biobank Cohort": Sample Information: UKB-Sleep-Brainstruct-Sample-Info-Late-Chronotype-Morphometric-Global-Lobar-Reduced-Model-I.csv

Characteristic	Exposure_Controls	Exposure_Cases	Diff_P_Val	Diff_Significant
Sample_Size	21958	11986	-	-
Males_Count	9893	5573	0.010802	1
Females_Count	12065	6413	0.010802	1
Age_Mean	63.79	62.95	6.0467e-23	1
Age_SD	7.41	7.61	-	-
Ethnic_Minority_Count	1722	1128	-	-
Ethnic_Minority_Proportion	0.0784	0.0941	6.3304e-07	1
Townsend_Mean	-1.99	-1.82	3.4378e-08	1
Townsend_SD	2.65	2.76	-	-
BMI_Mean	26.29	26.86	5.9833e-30	1
BMI_SD	4.34	4.5	-	-
Vascular_Medicated_Count	7184	4028	-	-
Vascular_Medicated_Proportion	0.3272	0.3361	0.096083	0
Diabetic_Count	1082	666	-	-
Diabetic_Proportion	0.0493	0.0556	0.012223	1
Smoking_Count	7773	4811	-	-
Smoking_Proportion	0.354	0.4014	5.6342e-18	1
Alcohol_Consumer_Count	15516	8682	-	-
Alcohol_Consumer_Proportion	0.7066	0.7243	0.0005616	1
