## Supplementary material for "Comprehensive Assessment of Sleep Duration, Insomnia and Brain Structure within the UK Biobank Cohort": Sample Information: UKB-Sleep-Brainstruct-Sample-Info-Late-Chronotype-Morphometric-Global-Lobar-Reduced-Model-II.csv

Characteristic	Exposure_Controls	Exposure_Cases	Diff_P_Val	Diff_Significant
Sample_Size	22863	12526	-	-
Males_Count	10261	5816	0.0050738	1
Females_Count	12602	6710	0.0050738	1
Age_Mean	63.82	63.01	2.5046e-22	1
Age_SD	7.43	7.61	-	-
Ethnic_Minority_Count	1810	1206	-	-
Ethnic_Minority_Proportion	0.0792	0.0963	3.5211e-08	1
Townsend_Mean	-1.98	-1.8	3.8266e-09	1
Townsend_SD	2.66	2.77	-	-
