## Supplementary material for "Comprehensive Assessment of Sleep Duration, Insomnia and Brain Structure within the UK Biobank Cohort": Sample Information: UKB-Sleep-Brainstruct-Sample-Info-Late-Chronotype-Morphometric-Regional-Main-Model.csv

Characteristic	Exposure_Controls	Exposure_Cases	Diff_P_Val	Diff_Significant
Sample_Size	20953	11330	-	-
Males_Count	9682	5420	0.0051043	1
Females_Count	11271	5910	0.0051043	1
Age_Mean	63.79	62.95	5.6767e-22	1
Age_SD	7.44	7.62	-	-
Ethnic_Minority_Count	1657	1058	-	-
Ethnic_Minority_Proportion	0.0791	0.0934	9.9626e-06	1
Townsend_Mean	-2.01	-1.85	3.8438e-07	1
Townsend_SD	2.64	2.74	-	-
BMI_Mean	26.3	26.86	2.4578e-28	1
BMI_SD	4.33	4.48	-	-
Vascular_Medicated_Count	6828	3814	-	-
Vascular_Medicated_Proportion	0.3259	0.3366	0.049744	1
Diabetic_Count	1025	643	-	-
Diabetic_Proportion	0.0489	0.0568	0.0024094	1
Smoking_Count	7350	4538	-	-
Smoking_Proportion	0.3508	0.4005	9.2269e-19	1
Alcohol_Consumer_Count	14860	8284	-	-
Alcohol_Consumer_Proportion	0.7092	0.7312	2.9383e-05	1
Lifetime_Depression_Count	4647	3022	-	-
Lifetime_Depression_Proportion	0.2218	0.2667	1.3547e-19	1
