## Supplementary material for "Comprehensive Assessment of Sleep Duration, Insomnia and Brain Structure within the UK Biobank Cohort": Sample Information: UKB-Sleep-Brainstruct-Sample-Info-Late-Chronotype-Morphometric-Regional-Reduced-Model-I.csv

Characteristic	Exposure_Controls	Exposure_Cases	Diff_P_Val	Diff_Significant
Sample_Size	21996	12035	-	-
Males_Count	9930	5603	0.012455	1
Females_Count	12066	6432	0.012455	1
Age_Mean	63.82	62.97	2.1475e-23	1
Age_SD	7.42	7.61	-	-
Ethnic_Minority_Count	1741	1131	-	-
Ethnic_Minority_Proportion	0.0792	0.094	2.5538e-06	1
Townsend_Mean	-1.99	-1.82	2.4047e-08	1
Townsend_SD	2.65	2.76	-	-
BMI_Mean	26.3	26.86	1.5801e-29	1
BMI_SD	4.34	4.5	-	-
Vascular_Medicated_Count	7190	4045	-	-
Vascular_Medicated_Proportion	0.3269	0.3361	0.08359	0
Diabetic_Count	1088	678	-	-
Diabetic_Proportion	0.0495	0.0563	0.0062852	1
Smoking_Count	7782	4841	-	-
Smoking_Proportion	0.3538	0.4022	9.0276e-19	1
Alcohol_Consumer_Count	15522	8736	-	-
Alcohol_Consumer_Proportion	0.7057	0.7259	8.1663e-05	1
