## Supplementary material for "Comprehensive Assessment of Sleep Duration, Insomnia and Brain Structure within the UK Biobank Cohort": Sample Information: UKB-Sleep-Brainstruct-Sample-Info-Late-Chronotype-Morphometric-Regional-Reduced-Model-II.csv

Characteristic	Exposure_Controls	Exposure_Cases	Diff_P_Val	Diff_Significant
Sample_Size	22905	12575	-	-
Males_Count	10301	5846	0.0060776	1
Females_Count	12604	6729	0.0060776	1
Age_Mean	63.84	63.03	1.4164e-22	1
Age_SD	7.43	7.62	-	-
Ethnic_Minority_Count	1829	1208	-	-
Ethnic_Minority_Proportion	0.0799	0.0961	1.7782e-07	1
Townsend_Mean	-1.98	-1.8	4.332e-09	1
Townsend_SD	2.67	2.77	-	-
