## Supplementary material for "Comprehensive Assessment of Sleep Duration, Insomnia and Brain Structure within the UK Biobank Cohort": Sample Information: UKB-Sleep-Brainstruct-Sample-Info-Late-Chronotype-NODDI-Global-Fibers-Main-Model.csv

Characteristic	Exposure_Controls	Exposure_Cases	Diff_P_Val	Diff_Significant
Sample_Size	19226	10401	-	-
Males_Count	8821	4977	0.0011723	1
Females_Count	10405	5424	0.0011723	1
Age_Mean	63.7	62.84	3.4958e-21	1
Age_SD	7.42	7.57	-	-
Ethnic_Minority_Count	1507	973	-	-
Ethnic_Minority_Proportion	0.0784	0.0935	6.8364e-06	1
Townsend_Mean	-2.01	-1.84	5.5812e-07	1
Townsend_SD	2.64	2.74	-	-
BMI_Mean	26.26	26.84	5.7486e-28	1
BMI_SD	4.29	4.46	-	-
Vascular_Medicated_Count	6182	3442	-	-
Vascular_Medicated_Proportion	0.3215	0.3309	0.099647	0
Diabetic_Count	888	560	-	-
Diabetic_Proportion	0.0462	0.0538	0.0035415	1
Smoking_Count	6695	4118	-	-
Smoking_Proportion	0.3482	0.3959	3.9651e-16	1
Alcohol_Consumer_Count	13665	7590	-	-
Alcohol_Consumer_Proportion	0.7108	0.7297	0.00053335	1
Lifetime_Depression_Count	4271	2780	-	-
Lifetime_Depression_Proportion	0.2221	0.2673	3.1087e-18	1
