## Supplementary material for "Comprehensive Assessment of Sleep Duration, Insomnia and Brain Structure within the UK Biobank Cohort": Sample Information: UKB-Sleep-Brainstruct-Sample-Info-Late-Chronotype-NODDI-Global-Fibers-Reduced-Model-I.csv

Characteristic	Exposure_Controls	Exposure_Cases	Diff_P_Val	Diff_Significant
Sample_Size	20188	11042	-	-
Males_Count	9041	5139	0.0028776	1
Females_Count	11147	5903	0.0028776	1
Age_Mean	63.72	62.86	2.1867e-22	1
Age_SD	7.39	7.56	-	-
Ethnic_Minority_Count	1586	1035	-	-
Ethnic_Minority_Proportion	0.0786	0.0937	3.7869e-06	1
Townsend_Mean	-1.99	-1.82	9.8637e-08	1
Townsend_SD	2.65	2.75	-	-
BMI_Mean	26.26	26.84	3.8584e-29	1
BMI_SD	4.3	4.48	-	-
Vascular_Medicated_Count	6513	3651	-	-
Vascular_Medicated_Proportion	0.3226	0.3306	0.14767	0
Diabetic_Count	938	593	-	-
Diabetic_Proportion	0.0465	0.0537	0.0046078	1
Smoking_Count	7086	4390	-	-
Smoking_Proportion	0.351	0.3976	3.3133e-16	1
Alcohol_Consumer_Count	14283	8011	-	-
Alcohol_Consumer_Proportion	0.7075	0.7255	0.00076428	1
