## Supplementary material for "Comprehensive Assessment of Sleep Duration, Insomnia and Brain Structure within the UK Biobank Cohort": Sample Information: UKB-Sleep-Brainstruct-Sample-Info-Late-Chronotype-NODDI-Global-Fibers-Reduced-Model-II.csv

Characteristic	Exposure_Controls	Exposure_Cases	Diff_P_Val	Diff_Significant
Sample_Size	21038	11553	-	-
Males_Count	9396	5370	0.0015978	1
Females_Count	11642	6183	0.0015978	1
Age_Mean	63.75	62.92	7.9942e-22	1
Age_SD	7.41	7.57	-	-
Ethnic_Minority_Count	1668	1108	-	-
Ethnic_Minority_Proportion	0.0793	0.0959	2.7202e-07	1
Townsend_Mean	-1.97	-1.8	1.8363e-08	1
Townsend_SD	2.66	2.77	-	-
