## Supplementary material for "Comprehensive Assessment of Sleep Duration, Insomnia and Brain Structure within the UK Biobank Cohort": Sample Information: UKB-Sleep-Brainstruct-Sample-Info-Late-Chronotype-NODDI-Tracts-Main-Model.csv

Characteristic	Exposure_Controls	Exposure_Cases	Diff_P_Val	Diff_Significant
Sample_Size	19284	10434	-	-
Males_Count	8853	4997	0.0010721	1
Females_Count	10431	5437	0.0010721	1
Age_Mean	63.71	62.85	3.5256e-21	1
Age_SD	7.42	7.58	-	-
Ethnic_Minority_Count	1514	980	-	-
Ethnic_Minority_Proportion	0.0785	0.0939	4.7847e-06	1
Townsend_Mean	-2.01	-1.84	4.8691e-07	1
Townsend_SD	2.64	2.74	-	-
BMI_Mean	26.26	26.84	6.8573e-28	1
BMI_SD	4.29	4.46	-	-
Vascular_Medicated_Count	6209	3456	-	-
Vascular_Medicated_Proportion	0.322	0.3312	0.10429	0
Diabetic_Count	895	566	-	-
Diabetic_Proportion	0.0464	0.0542	0.002868	1
Smoking_Count	6714	4130	-	-
Smoking_Proportion	0.3482	0.3958	3.7674e-16	1
Alcohol_Consumer_Count	13703	7612	-	-
Alcohol_Consumer_Proportion	0.7106	0.7295	0.00053567	1
Lifetime_Depression_Count	4281	2787	-	-
Lifetime_Depression_Proportion	0.222	0.2671	2.8278e-18	1
