## Supplementary material for "Comprehensive Assessment of Sleep Duration, Insomnia and Brain Structure within the UK Biobank Cohort": Sample Information: UKB-Sleep-Brainstruct-Sample-Info-Late-Chronotype-NODDI-Tracts-Reduced-Model-I.csv

Characteristic	Exposure_Controls	Exposure_Cases	Diff_P_Val	Diff_Significant
Sample_Size	20248	11077	-	-
Males_Count	9074	5160	0.0026491	1
Females_Count	11174	5917	0.0026491	1
Age_Mean	63.74	62.88	1.9281e-22	1
Age_SD	7.4	7.57	-	-
Ethnic_Minority_Count	1593	1042	-	-
Ethnic_Minority_Proportion	0.0787	0.0941	2.6918e-06	1
Townsend_Mean	-1.99	-1.82	9.5724e-08	1
Townsend_SD	2.65	2.75	-	-
BMI_Mean	26.26	26.84	4.7266e-29	1
BMI_SD	4.3	4.48	-	-
Vascular_Medicated_Count	6541	3666	-	-
Vascular_Medicated_Proportion	0.323	0.331	0.15318	0
Diabetic_Count	945	600	-	-
Diabetic_Proportion	0.0467	0.0542	0.0034024	1
Smoking_Count	7106	4404	-	-
Smoking_Proportion	0.3509	0.3976	2.731e-16	1
Alcohol_Consumer_Count	14323	8035	-	-
Alcohol_Consumer_Proportion	0.7074	0.7254	0.00075355	1
