## Supplementary material for "Comprehensive Assessment of Sleep Duration, Insomnia and Brain Structure within the UK Biobank Cohort": Sample Information: UKB-Sleep-Brainstruct-Sample-Info-Late-Chronotype-NODDI-Tracts-Reduced-Model-II.csv

Characteristic	Exposure_Controls	Exposure_Cases	Diff_P_Val	Diff_Significant
Sample_Size	21102	11589	-	-
Males_Count	9430	5391	0.0014709	1
Females_Count	11672	6198	0.0014709	1
Age_Mean	63.76	62.93	7.2335e-22	1
Age_SD	7.41	7.58	-	-
Ethnic_Minority_Count	1677	1115	-	-
Ethnic_Minority_Proportion	0.0795	0.0962	2.2105e-07	1
Townsend_Mean	-1.97	-1.8	1.627e-08	1
Townsend_SD	2.67	2.77	-	-
