## Supplementary material for "Comprehensive Assessment of Sleep Duration, Insomnia and Brain Structure within the UK Biobank Cohort": Sample Information: UKB-Sleep-Brainstruct-Sample-Info-Late-Chronotype-WMH-Volumes-Main-Model.csv

Characteristic	Exposure_Controls	Exposure_Cases	Diff_P_Val	Diff_Significant
Sample_Size	20158	10887	-	-
Males_Count	9326	5222	0.0041582	1
Females_Count	10832	5665	0.0041582	1
Age_Mean	63.8	62.95	2.3836e-21	1
Age_SD	7.44	7.62	-	-
Ethnic_Minority_Count	1572	1018	-	-
Ethnic_Minority_Proportion	0.078	0.0935	2.3644e-06	1
Townsend_Mean	-2.01	-1.85	4.6994e-07	1
Townsend_SD	2.64	2.73	-	-
BMI_Mean	26.28	26.86	7.7539e-29	1
BMI_SD	4.3	4.47	-	-
Vascular_Medicated_Count	6565	3653	-	-
Vascular_Medicated_Proportion	0.3257	0.3355	0.077674	0
Diabetic_Count	956	614	-	-
Diabetic_Proportion	0.0474	0.0564	0.00057599	1
Smoking_Count	7059	4334	-	-
Smoking_Proportion	0.3502	0.3981	6.4439e-17	1
Alcohol_Consumer_Count	14336	7936	-	-
Alcohol_Consumer_Proportion	0.7112	0.7289	0.00091127	1
Lifetime_Depression_Count	4458	2898	-	-
Lifetime_Depression_Proportion	0.2212	0.2662	5.332e-19	1
