## Supplementary material for "Comprehensive Assessment of Sleep Duration, Insomnia and Brain Structure within the UK Biobank Cohort": Sample Information: UKB-Sleep-Brainstruct-Sample-Info-Late-Chronotype-WMH-Volumes-Reduced-Model-I.csv

Characteristic	Exposure_Controls	Exposure_Cases	Diff_P_Val	Diff_Significant
Sample_Size	21161	11561	-	-
Males_Count	9559	5395	0.0095666	1
Females_Count	11602	6166	0.0095666	1
Age_Mean	63.82	62.98	1.9743e-22	1
Age_SD	7.42	7.61	-	-
Ethnic_Minority_Count	1655	1084	-	-
Ethnic_Minority_Proportion	0.0782	0.0938	1.1975e-06	1
Townsend_Mean	-2	-1.83	8.1864e-08	1
Townsend_SD	2.65	2.75	-	-
BMI_Mean	26.28	26.86	5.1379e-30	1
BMI_SD	4.31	4.49	-	-
Vascular_Medicated_Count	6912	3877	-	-
Vascular_Medicated_Proportion	0.3266	0.3354	0.10903	0
Diabetic_Count	1014	650	-	-
Diabetic_Proportion	0.0479	0.0562	0.0010805	1
Smoking_Count	7469	4621	-	-
Smoking_Proportion	0.353	0.3997	5.5634e-17	1
Alcohol_Consumer_Count	14976	8376	-	-
Alcohol_Consumer_Proportion	0.7077	0.7245	0.0013225	1
