## Supplementary material for "Comprehensive Assessment of Sleep Duration, Insomnia and Brain Structure within the UK Biobank Cohort": Sample Information: UKB-Sleep-Brainstruct-Sample-Info-Late-Chronotype-WMH-Volumes-Reduced-Model-II.csv

Characteristic	Exposure_Controls	Exposure_Cases	Diff_P_Val	Diff_Significant
Sample_Size	22049	12101	-	-
Males_Count	9928	5640	0.0050253	1
Females_Count	12121	6461	0.0050253	1
Age_Mean	63.85	63.04	1.3262e-21	1
Age_SD	7.43	7.62	-	-
Ethnic_Minority_Count	1744	1159	-	-
Ethnic_Minority_Proportion	0.0791	0.0958	1.2453e-07	1
Townsend_Mean	-1.98	-1.81	1.2195e-08	1
Townsend_SD	2.67	2.76	-	-
