## Supplementary material for "Comprehensive Assessment of Sleep Duration, Insomnia and Brain Structure within the UK Biobank Cohort": Sample Information: UKB-Sleep-Brainstruct-Sample-Info-Recommended-Contrast-BrainAge-Gap-Main-Model.csv

Characteristic	Exposure_Controls	Exposure_Cases	Diff_P_Val	Diff_Significant
Sample_Size	4151	211	-	-
Males_Count	1831	96	0.69211	0
Females_Count	2320	115	0.69211	0
Age_Mean	61.78	63.22	0.00693	1
Age_SD	7.54	7.34	-	-
Ethnic_Minority_Count	346	13	-	-
Ethnic_Minority_Proportion	0.0834	0.0616	0.26227	0
Townsend_Mean	-1.91	-1.59	0.099974	0
Townsend_SD	2.71	2.9	-	-
BMI_Mean	26.99	28.39	2.5188e-05	1
BMI_SD	4.67	5.73	-	-
Vascular_Medicated_Count	1310	89	-	-
Vascular_Medicated_Proportion	0.3156	0.4218	0.0012617	1
Diabetic_Count	238	23	-	-
Diabetic_Proportion	0.0573	0.109	0.0020224	1
Smoking_Count	1572	87	-	-
Smoking_Proportion	0.3787	0.4123	0.32646	0
Alcohol_Consumer_Count	2869	133	-	-
Alcohol_Consumer_Proportion	0.6912	0.6303	0.062783	0
Lifetime_Depression_Count	1107	98	-	-
Lifetime_Depression_Proportion	0.2667	0.4645	3.6687e-10	1
