## Supplementary material for "Comprehensive Assessment of Sleep Duration, Insomnia and Brain Structure within the UK Biobank Cohort": Sample Information: UKB-Sleep-Brainstruct-Sample-Info-Recommended-Contrast-BrainAge-Gap-Reduced-Model-I.csv

Characteristic	Exposure_Controls	Exposure_Cases	Diff_P_Val	Diff_Significant
Sample_Size	4423	231	-	-
Males_Count	1899	104	0.53228	0
Females_Count	2524	127	0.53228	0
Age_Mean	61.81	63.14	0.0087397	1
Age_SD	7.53	7.51	-	-
Ethnic_Minority_Count	372	17	-	-
Ethnic_Minority_Proportion	0.0841	0.0736	0.57357	0
Townsend_Mean	-1.87	-1.49	0.036701	1
Townsend_SD	2.72	2.98	-	-
BMI_Mean	26.97	28.57	4.6749e-07	1
BMI_SD	4.66	5.69	-	-
Vascular_Medicated_Count	1388	100	-	-
Vascular_Medicated_Proportion	0.3138	0.4329	0.0001547	1
Diabetic_Count	254	27	-	-
Diabetic_Proportion	0.0574	0.1169	0.00021684	1
Smoking_Count	1702	96	-	-
Smoking_Proportion	0.3848	0.4156	0.34898	0
Alcohol_Consumer_Count	3029	141	-	-
Alcohol_Consumer_Proportion	0.6848	0.6104	0.017949	1
