## Supplementary material for "Comprehensive Assessment of Sleep Duration, Insomnia and Brain Structure within the UK Biobank Cohort": Sample Information: UKB-Sleep-Brainstruct-Sample-Info-Recommended-Contrast-BrainAge-Gap-Reduced-Model-II.csv

Characteristic	Exposure_Controls	Exposure_Cases	Diff_P_Val	Diff_Significant
Sample_Size	4562	235	-	-
Males_Count	1948	105	0.54962	0
Females_Count	2614	130	0.54962	0
Age_Mean	61.82	63.16	0.0081125	1
Age_SD	7.54	7.46	-	-
Ethnic_Minority_Count	386	18	-	-
Ethnic_Minority_Proportion	0.0846	0.0766	0.66609	0
Townsend_Mean	-1.85	-1.44	0.024102	1
Townsend_SD	2.72	2.99	-	-
