## Supplementary material for "Comprehensive Assessment of Sleep Duration, Insomnia and Brain Structure within the UK Biobank Cohort": Sample Information: UKB-Sleep-Brainstruct-Sample-Info-Recommended-Contrast-DTI-Global-Fibers-Reduced-Model-I.csv

Characteristic	Exposure_Controls	Exposure_Cases	Diff_P_Val	Diff_Significant
Sample_Size	7627	375	-	-
Males_Count	3203	177	0.046369	1
Females_Count	4424	198	0.046369	1
Age_Mean	62.84	64.63	8.0449e-06	1
Age_SD	7.59	7.57	-	-
Ethnic_Minority_Count	740	32	-	-
Ethnic_Minority_Proportion	0.097	0.0853	0.45411	0
Townsend_Mean	-1.76	-1.42	0.020081	1
Townsend_SD	2.77	3.01	-	-
BMI_Mean	26.84	28.44	1.2047e-10	1
BMI_SD	4.64	5.42	-	-
Vascular_Medicated_Count	2470	176	-	-
Vascular_Medicated_Proportion	0.3238	0.4693	5.0221e-09	1
Diabetic_Count	423	45	-	-
Diabetic_Proportion	0.0555	0.12	1.996e-07	1
Smoking_Count	2883	157	-	-
Smoking_Proportion	0.378	0.4187	0.11318	0
Alcohol_Consumer_Count	5212	241	-	-
Alcohol_Consumer_Proportion	0.6834	0.6427	0.098673	0
