## Supplementary material for "Comprehensive Assessment of Sleep Duration, Insomnia and Brain Structure within the UK Biobank Cohort": Sample Information: UKB-Sleep-Brainstruct-Sample-Info-Recommended-Contrast-DTI-Global-Fibers-Reduced-Model-II.csv

Characteristic	Exposure_Controls	Exposure_Cases	Diff_P_Val	Diff_Significant
Sample_Size	7969	385	-	-
Males_Count	3323	181	0.039049	1
Females_Count	4646	204	0.039049	1
Age_Mean	62.89	64.6	1.5257e-05	1
Age_SD	7.6	7.52	-	-
Ethnic_Minority_Count	791	35	-	-
Ethnic_Minority_Proportion	0.0993	0.0909	0.59187	0
Townsend_Mean	-1.74	-1.37	0.011544	1
Townsend_SD	2.78	3.03	-	-
