## Supplementary material for "Comprehensive Assessment of Sleep Duration, Insomnia and Brain Structure within the UK Biobank Cohort": Sample Information: UKB-Sleep-Brainstruct-Sample-Info-Recommended-Contrast-DTI-Tracts-Main-Model.csv

Characteristic	Exposure_Controls	Exposure_Cases	Diff_P_Val	Diff_Significant
Sample_Size	7168	343	-	-
Males_Count	3099	166	0.059531	0
Females_Count	4069	177	0.059531	0
Age_Mean	62.8	64.72	5.043e-06	1
Age_SD	7.61	7.5	-	-
Ethnic_Minority_Count	693	29	-	-
Ethnic_Minority_Proportion	0.0967	0.0845	0.4565	0
Townsend_Mean	-1.77	-1.45	0.036258	1
Townsend_SD	2.76	3	-	-
BMI_Mean	26.86	28.28	3.8294e-08	1
BMI_SD	4.64	5.43	-	-
Vascular_Medicated_Count	2321	157	-	-
Vascular_Medicated_Proportion	0.3238	0.4577	2.5579e-07	1
Diabetic_Count	393	41	-	-
Diabetic_Proportion	0.0548	0.1195	5.2392e-07	1
Smoking_Count	2679	140	-	-
Smoking_Proportion	0.3737	0.4082	0.19842	0
Alcohol_Consumer_Count	4938	225	-	-
Alcohol_Consumer_Proportion	0.6889	0.656	0.19886	0
Lifetime_Depression_Count	1841	136	-	-
Lifetime_Depression_Proportion	0.2568	0.3965	9.5796e-09	1
