## Supplementary material for "Comprehensive Assessment of Sleep Duration, Insomnia and Brain Structure within the UK Biobank Cohort": Sample Information: UKB-Sleep-Brainstruct-Sample-Info-Recommended-Contrast-Global-Volumes-Main-Model.csv

Characteristic	Exposure_Controls	Exposure_Cases	Diff_P_Val	Diff_Significant
Sample_Size	7682	380	-	-
Males_Count	3338	182	0.088297	0
Females_Count	4344	198	0.088297	0
Age_Mean	62.81	64.85	3.2355e-07	1
Age_SD	7.62	7.53	-	-
Ethnic_Minority_Count	742	32	-	-
Ethnic_Minority_Proportion	0.0966	0.0842	0.42396	0
Townsend_Mean	-1.77	-1.53	0.096473	0
Townsend_SD	2.77	2.95	-	-
BMI_Mean	26.88	28.37	2.0957e-09	1
BMI_SD	4.66	5.49	-	-
Vascular_Medicated_Count	2519	178	-	-
Vascular_Medicated_Proportion	0.3279	0.4684	1.4549e-08	1
Diabetic_Count	433	46	-	-
Diabetic_Proportion	0.0564	0.1211	1.9202e-07	1
Smoking_Count	2873	153	-	-
Smoking_Proportion	0.374	0.4026	0.26037	0
Alcohol_Consumer_Count	5299	248	-	-
Alcohol_Consumer_Proportion	0.6898	0.6526	0.12692	0
Lifetime_Depression_Count	1980	150	-	-
Lifetime_Depression_Proportion	0.2577	0.3947	3.3745e-09	1
