## Supplementary material for "Comprehensive Assessment of Sleep Duration, Insomnia and Brain Structure within the UK Biobank Cohort": Sample Information: UKB-Sleep-Brainstruct-Sample-Info-Recommended-Contrast-Global-Volumes-Reduced-Model-I.csv

Characteristic	Exposure_Controls	Exposure_Cases	Diff_P_Val	Diff_Significant
Sample_Size	8183	416	-	-
Males_Count	3456	196	0.049425	1
Females_Count	4727	220	0.049425	1
Age_Mean	62.83	64.7	1.0878e-06	1
Age_SD	7.6	7.62	-	-
Ethnic_Minority_Count	795	36	-	-
Ethnic_Minority_Proportion	0.0972	0.0865	0.47476	0
Townsend_Mean	-1.75	-1.46	0.041985	1
Townsend_SD	2.78	2.99	-	-
BMI_Mean	26.86	28.51	3.5258e-12	1
BMI_SD	4.66	5.48	-	-
Vascular_Medicated_Count	2677	198	-	-
Vascular_Medicated_Proportion	0.3271	0.476	3.4623e-10	1
Diabetic_Count	463	51	-	-
Diabetic_Proportion	0.0566	0.1226	3.0157e-08	1
Smoking_Count	3097	171	-	-
Smoking_Proportion	0.3785	0.4111	0.18159	0
Alcohol_Consumer_Count	5594	265	-	-
Alcohol_Consumer_Proportion	0.6836	0.637	0.046637	1
