## Supplementary material for "Comprehensive Assessment of Sleep Duration, Insomnia and Brain Structure within the UK Biobank Cohort": Sample Information: UKB-Sleep-Brainstruct-Sample-Info-Recommended-Contrast-Global-Volumes-Reduced-Model-II.csv

Characteristic	Exposure_Controls	Exposure_Cases	Diff_P_Val	Diff_Significant
Sample_Size	8541	426	-	-
Males_Count	3584	200	0.041988	1
Females_Count	4957	226	0.041988	1
Age_Mean	62.89	64.67	2.3814e-06	1
Age_SD	7.62	7.57	-	-
Ethnic_Minority_Count	847	39	-	-
Ethnic_Minority_Proportion	0.0992	0.0915	0.60701	0
Townsend_Mean	-1.73	-1.42	0.025338	1
Townsend_SD	2.79	3.01	-	-
