## Supplementary material for "Comprehensive Assessment of Sleep Duration, Insomnia and Brain Structure within the UK Biobank Cohort": Sample Information: UKB-Sleep-Brainstruct-Sample-Info-Recommended-Contrast-Morphometric-Global-Lobar-Main-Model.csv

Characteristic	Exposure_Controls	Exposure_Cases	Diff_P_Val	Diff_Significant
Sample_Size	7707	383	-	-
Males_Count	3334	183	0.081477	0
Females_Count	4373	200	0.081477	0
Age_Mean	62.84	64.83	5.558e-07	1
Age_SD	7.59	7.54	-	-
Ethnic_Minority_Count	736	33	-	-
Ethnic_Minority_Proportion	0.0955	0.0862	0.54318	0
Townsend_Mean	-1.79	-1.51	0.059563	0
Townsend_SD	2.76	2.93	-	-
BMI_Mean	26.87	28.4	4.8062e-10	1
BMI_SD	4.65	5.47	-	-
Vascular_Medicated_Count	2527	182	-	-
Vascular_Medicated_Proportion	0.3279	0.4752	2.4861e-09	1
Diabetic_Count	428	46	-	-
Diabetic_Proportion	0.0555	0.1201	1.5072e-07	1
Smoking_Count	2884	155	-	-
Smoking_Proportion	0.3742	0.4047	0.22906	0
Alcohol_Consumer_Count	5308	251	-	-
Alcohol_Consumer_Proportion	0.6887	0.6554	0.16918	0
Lifetime_Depression_Count	1985	151	-	-
Lifetime_Depression_Proportion	0.2576	0.3943	3.1531e-09	1
