## Supplementary material for "Comprehensive Assessment of Sleep Duration, Insomnia and Brain Structure within the UK Biobank Cohort": Sample Information: UKB-Sleep-Brainstruct-Sample-Info-Recommended-Contrast-Morphometric-Global-Lobar-Reduced-Model-I.csv

Characteristic	Exposure_Controls	Exposure_Cases	Diff_P_Val	Diff_Significant
Sample_Size	8214	420	-	-
Males_Count	3458	197	0.051856	0
Females_Count	4756	223	0.051856	0
Age_Mean	62.87	64.69	1.4576e-06	1
Age_SD	7.58	7.63	-	-
Ethnic_Minority_Count	789	37	-	-
Ethnic_Minority_Proportion	0.0961	0.0881	0.58853	0
Townsend_Mean	-1.76	-1.44	0.021806	1
Townsend_SD	2.77	2.98	-	-
BMI_Mean	26.85	28.53	9.7699e-13	1
BMI_SD	4.66	5.45	-	-
Vascular_Medicated_Count	2689	203	-	-
Vascular_Medicated_Proportion	0.3274	0.4833	3.9618e-11	1
Diabetic_Count	458	52	-	-
Diabetic_Proportion	0.0558	0.1238	7.929e-09	1
Smoking_Count	3109	174	-	-
Smoking_Proportion	0.3785	0.4143	0.1406	0
Alcohol_Consumer_Count	5608	268	-	-
Alcohol_Consumer_Proportion	0.6827	0.6381	0.055639	0
