## Supplementary material for "Comprehensive Assessment of Sleep Duration, Insomnia and Brain Structure within the UK Biobank Cohort": Sample Information: UKB-Sleep-Brainstruct-Sample-Info-Recommended-Contrast-Morphometric-Global-Lobar-Reduced-Model-II.csv

Characteristic	Exposure_Controls	Exposure_Cases	Diff_P_Val	Diff_Significant
Sample_Size	8574	430	-	-
Males_Count	3585	201	0.043215	1
Females_Count	4989	229	0.043215	1
Age_Mean	62.92	64.67	3.2808e-06	1
Age_SD	7.59	7.59	-	-
Ethnic_Minority_Count	840	40	-	-
Ethnic_Minority_Proportion	0.098	0.093	0.73602	0
Townsend_Mean	-1.74	-1.39	0.012512	1
Townsend_SD	2.79	3	-	-
