## Supplementary material for "Comprehensive Assessment of Sleep Duration, Insomnia and Brain Structure within the UK Biobank Cohort": Sample Information: UKB-Sleep-Brainstruct-Sample-Info-Recommended-Contrast-Morphometric-Regional-Main-Model.csv

Characteristic	Exposure_Controls	Exposure_Cases	Diff_P_Val	Diff_Significant
Sample_Size	7717	381	-	-
Males_Count	3345	182	0.089166	0
Females_Count	4372	199	0.089166	0
Age_Mean	62.87	64.88	4.517e-07	1
Age_SD	7.61	7.54	-	-
Ethnic_Minority_Count	739	32	-	-
Ethnic_Minority_Proportion	0.0958	0.084	0.44468	0
Townsend_Mean	-1.79	-1.47	0.025738	1
Townsend_SD	2.76	2.96	-	-
BMI_Mean	26.86	28.4	4.3084e-10	1
BMI_SD	4.64	5.48	-	-
Vascular_Medicated_Count	2528	180	-	-
Vascular_Medicated_Proportion	0.3276	0.4724	4.905e-09	1
Diabetic_Count	427	47	-	-
Diabetic_Proportion	0.0553	0.1234	3.3562e-08	1
Smoking_Count	2895	157	-	-
Smoking_Proportion	0.3751	0.4121	0.14651	0
Alcohol_Consumer_Count	5320	251	-	-
Alcohol_Consumer_Proportion	0.6894	0.6588	0.20832	0
Lifetime_Depression_Count	1977	152	-	-
Lifetime_Depression_Proportion	0.2562	0.399	6.4318e-10	1
