## Supplementary material for "Comprehensive Assessment of Sleep Duration, Insomnia and Brain Structure within the UK Biobank Cohort": Sample Information: UKB-Sleep-Brainstruct-Sample-Info-Recommended-Contrast-Morphometric-Regional-Reduced-Model-I.csv

Characteristic	Exposure_Controls	Exposure_Cases	Diff_P_Val	Diff_Significant
Sample_Size	8226	418	-	-
Males_Count	3468	196	0.056211	0
Females_Count	4758	222	0.056211	0
Age_Mean	62.9	64.74	1.2215e-06	1
Age_SD	7.59	7.64	-	-
Ethnic_Minority_Count	792	36	-	-
Ethnic_Minority_Proportion	0.0963	0.0861	0.4913	0
Townsend_Mean	-1.76	-1.4	0.0089773	1
Townsend_SD	2.77	3	-	-
BMI_Mean	26.84	28.53	8.2469e-13	1
BMI_SD	4.65	5.46	-	-
Vascular_Medicated_Count	2689	201	-	-
Vascular_Medicated_Proportion	0.3269	0.4809	7.5424e-11	1
Diabetic_Count	458	53	-	-
Diabetic_Proportion	0.0557	0.1268	1.8077e-09	1
Smoking_Count	3122	176	-	-
Smoking_Proportion	0.3795	0.4211	0.08821	0
Alcohol_Consumer_Count	5620	268	-	-
Alcohol_Consumer_Proportion	0.6832	0.6411	0.071911	0
