## Supplementary material for "Comprehensive Assessment of Sleep Duration, Insomnia and Brain Structure within the UK Biobank Cohort": Sample Information: UKB-Sleep-Brainstruct-Sample-Info-Recommended-Contrast-Morphometric-Regional-Reduced-Model-II.csv

Characteristic	Exposure_Controls	Exposure_Cases	Diff_P_Val	Diff_Significant
Sample_Size	8583	428	-	-
Males_Count	3594	200	0.047072	1
Females_Count	4989	228	0.047072	1
Age_Mean	62.95	64.72	2.7433e-06	1
Age_SD	7.6	7.59	-	-
Ethnic_Minority_Count	842	39	-	-
Ethnic_Minority_Proportion	0.0981	0.0911	0.63516	0
Townsend_Mean	-1.74	-1.35	0.0049021	1
Townsend_SD	2.79	3.02	-	-
