## Supplementary material for "Comprehensive Assessment of Sleep Duration, Insomnia and Brain Structure within the UK Biobank Cohort": Sample Information: UKB-Sleep-Brainstruct-Sample-Info-Recommended-Contrast-NODDI-Global-Fibers-Main-Model.csv

Characteristic	Exposure_Controls	Exposure_Cases	Diff_P_Val	Diff_Significant
Sample_Size	7101	338	-	-
Males_Count	3064	163	0.065808	0
Females_Count	4037	175	0.065808	0
Age_Mean	62.77	64.67	7.4542e-06	1
Age_SD	7.61	7.52	-	-
Ethnic_Minority_Count	683	28	-	-
Ethnic_Minority_Proportion	0.0962	0.0828	0.41496	0
Townsend_Mean	-1.78	-1.53	0.10925	0
Townsend_SD	2.76	2.95	-	-
BMI_Mean	26.86	28.31	2.8504e-08	1
BMI_SD	4.64	5.46	-	-
Vascular_Medicated_Count	2288	154	-	-
Vascular_Medicated_Proportion	0.3222	0.4556	3.3388e-07	1
Diabetic_Count	385	39	-	-
Diabetic_Proportion	0.0542	0.1154	2.1468e-06	1
Smoking_Count	2649	137	-	-
Smoking_Proportion	0.373	0.4053	0.23093	0
Alcohol_Consumer_Count	4889	220	-	-
Alcohol_Consumer_Proportion	0.6885	0.6509	0.14527	0
Lifetime_Depression_Count	1825	136	-	-
Lifetime_Depression_Proportion	0.257	0.4024	3.1011e-09	1
