## Supplementary material for "Comprehensive Assessment of Sleep Duration, Insomnia and Brain Structure within the UK Biobank Cohort": Sample Information: UKB-Sleep-Brainstruct-Sample-Info-Recommended-Contrast-NODDI-Global-Fibers-Reduced-Model-I.csv

Characteristic	Exposure_Controls	Exposure_Cases	Diff_P_Val	Diff_Significant
Sample_Size	7553	368	-	-
Males_Count	3164	172	0.065843	0
Females_Count	4389	196	0.065843	0
Age_Mean	62.8	64.53	2.0513e-05	1
Age_SD	7.59	7.58	-	-
Ethnic_Minority_Count	730	31	-	-
Ethnic_Minority_Proportion	0.0967	0.0842	0.43015	0
Townsend_Mean	-1.76	-1.49	0.063213	0
Townsend_SD	2.76	2.98	-	-
BMI_Mean	26.84	28.47	6.1627e-11	1
BMI_SD	4.64	5.46	-	-
Vascular_Medicated_Count	2431	171	-	-
Vascular_Medicated_Proportion	0.3219	0.4647	1.2257e-08	1
Diabetic_Count	412	43	-	-
Diabetic_Proportion	0.0545	0.1168	5.2904e-07	1
Smoking_Count	2846	154	-	-
Smoking_Proportion	0.3768	0.4185	0.10754	0
Alcohol_Consumer_Count	5160	235	-	-
Alcohol_Consumer_Proportion	0.6832	0.6386	0.073123	0
