## Supplementary material for "Comprehensive Assessment of Sleep Duration, Insomnia and Brain Structure within the UK Biobank Cohort": Sample Information: UKB-Sleep-Brainstruct-Sample-Info-Recommended-Contrast-NODDI-Global-Fibers-Reduced-Model-II.csv

Characteristic	Exposure_Controls	Exposure_Cases	Diff_P_Val	Diff_Significant
Sample_Size	7887	378	-	-
Males_Count	3284	176	0.058073	0
Females_Count	4603	202	0.058073	0
Age_Mean	62.85	64.5	3.7237e-05	1
Age_SD	7.61	7.52	-	-
Ethnic_Minority_Count	777	34	-	-
Ethnic_Minority_Proportion	0.0985	0.0899	0.58431	0
Townsend_Mean	-1.74	-1.44	0.037693	1
Townsend_SD	2.77	3	-	-
