## Supplementary material for "Comprehensive Assessment of Sleep Duration, Insomnia and Brain Structure within the UK Biobank Cohort": Sample Information: UKB-Sleep-Brainstruct-Sample-Info-Recommended-Contrast-NODDI-Tracts-Main-Model.csv

Characteristic	Exposure_Controls	Exposure_Cases	Diff_P_Val	Diff_Significant
Sample_Size	7117	339	-	-
Males_Count	3074	164	0.059861	0
Females_Count	4043	175	0.059861	0
Age_Mean	62.78	64.7	5.663e-06	1
Age_SD	7.61	7.53	-	-
Ethnic_Minority_Count	686	28	-	-
Ethnic_Minority_Proportion	0.0964	0.0826	0.39913	0
Townsend_Mean	-1.78	-1.54	0.11407	0
Townsend_SD	2.76	2.94	-	-
BMI_Mean	26.86	28.3	3.358e-08	1
BMI_SD	4.64	5.45	-	-
Vascular_Medicated_Count	2296	154	-	-
Vascular_Medicated_Proportion	0.3226	0.4543	4.5916e-07	1
Diabetic_Count	389	39	-	-
Diabetic_Proportion	0.0547	0.115	3.0143e-06	1
Smoking_Count	2653	137	-	-
Smoking_Proportion	0.3728	0.4041	0.24371	0
Alcohol_Consumer_Count	4900	221	-	-
Alcohol_Consumer_Proportion	0.6885	0.6519	0.15601	0
Lifetime_Depression_Count	1829	136	-	-
Lifetime_Depression_Proportion	0.257	0.4012	3.9216e-09	1
