## Supplementary material for "Comprehensive Assessment of Sleep Duration, Insomnia and Brain Structure within the UK Biobank Cohort": Sample Information: UKB-Sleep-Brainstruct-Sample-Info-Recommended-Contrast-NODDI-Tracts-Reduced-Model-I.csv

Characteristic	Exposure_Controls	Exposure_Cases	Diff_P_Val	Diff_Significant
Sample_Size	7570	369	-	-
Males_Count	3175	173	0.060518	0
Females_Count	4395	196	0.060518	0
Age_Mean	62.81	64.56	1.6109e-05	1
Age_SD	7.59	7.59	-	-
Ethnic_Minority_Count	733	31	-	-
Ethnic_Minority_Proportion	0.0968	0.084	0.41488	0
Townsend_Mean	-1.77	-1.49	0.065829	0
Townsend_SD	2.76	2.97	-	-
BMI_Mean	26.84	28.46	7.3966e-11	1
BMI_SD	4.64	5.45	-	-
Vascular_Medicated_Count	2440	171	-	-
Vascular_Medicated_Proportion	0.3223	0.4634	1.7692e-08	1
Diabetic_Count	416	43	-	-
Diabetic_Proportion	0.055	0.1165	7.4636e-07	1
Smoking_Count	2851	154	-	-
Smoking_Proportion	0.3766	0.4173	0.11525	0
Alcohol_Consumer_Count	5172	236	-	-
Alcohol_Consumer_Proportion	0.6832	0.6396	0.078876	0
