## Supplementary material for "Comprehensive Assessment of Sleep Duration, Insomnia and Brain Structure within the UK Biobank Cohort": Sample Information: UKB-Sleep-Brainstruct-Sample-Info-Recommended-Contrast-NODDI-Tracts-Reduced-Model-II.csv

Characteristic	Exposure_Controls	Exposure_Cases	Diff_P_Val	Diff_Significant
Sample_Size	7908	379	-	-
Males_Count	3296	177	0.052887	0
Females_Count	4612	202	0.052887	0
Age_Mean	62.86	64.53	2.9708e-05	1
Age_SD	7.61	7.53	-	-
Ethnic_Minority_Count	782	34	-	-
Ethnic_Minority_Proportion	0.0989	0.0897	0.55802	0
Townsend_Mean	-1.74	-1.44	0.039062	1
Townsend_SD	2.77	3	-	-
