## Supplementary material for "Comprehensive Assessment of Sleep Duration, Insomnia and Brain Structure within the UK Biobank Cohort": Sample Information: UKB-Sleep-Brainstruct-Sample-Info-Recommended-Contrast-WMH-Volumes-Main-Model.csv

Characteristic	Exposure_Controls	Exposure_Cases	Diff_P_Val	Diff_Significant
Sample_Size	7418	366	-	-
Males_Count	3223	175	0.10017	0
Females_Count	4195	191	0.10017	0
Age_Mean	62.86	64.93	3.8195e-07	1
Age_SD	7.61	7.51	-	-
Ethnic_Minority_Count	708	31	-	-
Ethnic_Minority_Proportion	0.0954	0.0847	0.49364	0
Townsend_Mean	-1.78	-1.56	0.12323	0
Townsend_SD	2.76	2.95	-	-
BMI_Mean	26.87	28.24	3.9766e-08	1
BMI_SD	4.64	5.35	-	-
Vascular_Medicated_Count	2432	170	-	-
Vascular_Medicated_Proportion	0.3279	0.4645	6.3328e-08	1
Diabetic_Count	409	43	-	-
Diabetic_Proportion	0.0551	0.1175	6.3912e-07	1
Smoking_Count	2772	146	-	-
Smoking_Proportion	0.3737	0.3989	0.33054	0
Alcohol_Consumer_Count	5113	239	-	-
Alcohol_Consumer_Proportion	0.6893	0.653	0.14395	0
Lifetime_Depression_Count	1902	143	-	-
Lifetime_Depression_Proportion	0.2564	0.3907	1.2032e-08	1
