## Supplementary material for "Comprehensive Assessment of Sleep Duration, Insomnia and Brain Structure within the UK Biobank Cohort": Sample Information: UKB-Sleep-Brainstruct-Sample-Info-Recommended-Contrast-WMH-Volumes-Reduced-Model-I.csv

Characteristic	Exposure_Controls	Exposure_Cases	Diff_P_Val	Diff_Significant
Sample_Size	7895	400	-	-
Males_Count	3334	187	0.07432	0
Females_Count	4561	213	0.07432	0
Age_Mean	62.89	64.82	7.634e-07	1
Age_SD	7.6	7.58	-	-
Ethnic_Minority_Count	758	34	-	-
Ethnic_Minority_Proportion	0.096	0.085	0.46477	0
Townsend_Mean	-1.77	-1.51	0.067487	0
Townsend_SD	2.76	2.96	-	-
BMI_Mean	26.85	28.41	8.4235e-11	1
BMI_SD	4.64	5.36	-	-
Vascular_Medicated_Count	2586	190	-	-
Vascular_Medicated_Proportion	0.3275	0.475	1.0802e-09	1
Diabetic_Count	439	48	-	-
Diabetic_Proportion	0.0556	0.12	9.0506e-08	1
Smoking_Count	2980	163	-	-
Smoking_Proportion	0.3775	0.4075	0.22686	0
Alcohol_Consumer_Count	5396	256	-	-
Alcohol_Consumer_Proportion	0.6835	0.64	0.068703	0
