## Supplementary material for "Comprehensive Assessment of Sleep Duration, Insomnia and Brain Structure within the UK Biobank Cohort": Sample Information: UKB-Sleep-Brainstruct-Sample-Info-Recommended-Contrast-WMH-Volumes-Reduced-Model-II.csv

Characteristic	Exposure_Controls	Exposure_Cases	Diff_P_Val	Diff_Significant
Sample_Size	8250	410	-	-
Males_Count	3461	191	0.06367	0
Females_Count	4789	219	0.06367	0
Age_Mean	62.95	64.79	1.7163e-06	1
Age_SD	7.61	7.53	-	-
Ethnic_Minority_Count	810	37	-	-
Ethnic_Minority_Proportion	0.0982	0.0902	0.59742	0
Townsend_Mean	-1.75	-1.46	0.0412	1
Townsend_SD	2.78	2.99	-	-
