## Supplementary material for "Comprehensive Assessment of Sleep Duration, Insomnia and Brain Structure within the UK Biobank Cohort": Sample Information: UKB-Sleep-Brainstruct-Sample-Info-Recommended-Longer-BrainAge-Gap-Main-Model.csv

Characteristic	Exposure_Controls	Exposure_Cases	Diff_P_Val	Diff_Significant
Sample_Size	12948	211	-	-
Males_Count	6258	96	0.4138	0
Females_Count	6690	115	0.4138	0
Age_Mean	62.59	63.22	0.22258	0
Age_SD	7.44	7.34	-	-
Ethnic_Minority_Count	931	13	-	-
Ethnic_Minority_Proportion	0.0719	0.0616	0.56553	0
Townsend_Mean	-2.11	-1.59	0.0039723	1
Townsend_SD	2.57	2.9	-	-
BMI_Mean	26.44	28.39	6.7073e-11	1
BMI_SD	4.29	5.73	-	-
Vascular_Medicated_Count	4054	89	-	-
Vascular_Medicated_Proportion	0.3131	0.4218	0.00074538	1
Diabetic_Count	631	23	-	-
Diabetic_Proportion	0.0487	0.109	6.44e-05	1
Smoking_Count	4797	87	-	-
Smoking_Proportion	0.3705	0.4123	0.21207	0
Alcohol_Consumer_Count	9415	133	-	-
Alcohol_Consumer_Proportion	0.7271	0.6303	0.0017718	1
Lifetime_Depression_Count	3097	98	-	-
Lifetime_Depression_Proportion	0.2392	0.4645	3.7301e-14	1
