## Supplementary material for "Comprehensive Assessment of Sleep Duration, Insomnia and Brain Structure within the UK Biobank Cohort": Sample Information: UKB-Sleep-Brainstruct-Sample-Info-Recommended-Longer-BrainAge-Gap-Reduced-Model-I.csv

Characteristic	Exposure_Controls	Exposure_Cases	Diff_P_Val	Diff_Significant
Sample_Size	13603	231	-	-
Males_Count	6406	104	0.53177	0
Females_Count	7197	127	0.53177	0
Age_Mean	62.62	63.14	0.29249	0
Age_SD	7.43	7.51	-	-
Ethnic_Minority_Count	974	17	-	-
Ethnic_Minority_Proportion	0.0716	0.0736	0.90736	0
Townsend_Mean	-2.1	-1.49	0.00038385	1
Townsend_SD	2.58	2.98	-	-
BMI_Mean	26.44	28.57	1.2527e-13	1
BMI_SD	4.3	5.69	-	-
Vascular_Medicated_Count	4280	100	-	-
Vascular_Medicated_Proportion	0.3146	0.4329	0.0001272	1
Diabetic_Count	665	27	-	-
Diabetic_Proportion	0.0489	0.1169	2.5873e-06	1
Smoking_Count	5072	96	-	-
Smoking_Proportion	0.3729	0.4156	0.18315	0
Alcohol_Consumer_Count	9840	141	-	-
Alcohol_Consumer_Proportion	0.7234	0.6104	0.00014557	1
