## Supplementary material for "Comprehensive Assessment of Sleep Duration, Insomnia and Brain Structure within the UK Biobank Cohort": Sample Information: UKB-Sleep-Brainstruct-Sample-Info-Recommended-Longer-BrainAge-Gap-Reduced-Model-II.csv

Characteristic	Exposure_Controls	Exposure_Cases	Diff_P_Val	Diff_Significant
Sample_Size	14033	235	-	-
Males_Count	6594	105	0.48193	0
Females_Count	7439	130	0.48193	0
Age_Mean	62.64	63.16	0.28718	0
Age_SD	7.43	7.46	-	-
Ethnic_Minority_Count	1010	18	-	-
Ethnic_Minority_Proportion	0.072	0.0766	0.78578	0
Townsend_Mean	-2.09	-1.44	0.00014389	1
Townsend_SD	2.59	2.99	-	-
