## Supplementary material for "Comprehensive Assessment of Sleep Duration, Insomnia and Brain Structure within the UK Biobank Cohort": Sample Information: UKB-Sleep-Brainstruct-Sample-Info-Recommended-Longer-DTI-Global-Fibers-Main-Model.csv

Characteristic	Exposure_Controls	Exposure_Cases	Diff_P_Val	Diff_Significant
Sample_Size	22375	343	-	-
Males_Count	10655	166	0.77509	0
Females_Count	11720	177	0.77509	0
Age_Mean	63.6	64.72	0.005648	1
Age_SD	7.43	7.5	-	-
Ethnic_Minority_Count	1798	29	-	-
Ethnic_Minority_Proportion	0.0804	0.0845	0.777	0
Townsend_Mean	-2.01	-1.45	0.00010886	1
Townsend_SD	2.64	3	-	-
BMI_Mean	26.31	28.28	1.6768e-17	1
BMI_SD	4.23	5.43	-	-
Vascular_Medicated_Count	7255	157	-	-
Vascular_Medicated_Proportion	0.3242	0.4577	1.6699e-07	1
Diabetic_Count	1041	41	-	-
Diabetic_Proportion	0.0465	0.1195	2.9643e-10	1
Smoking_Count	8104	140	-	-
Smoking_Proportion	0.3622	0.4082	0.07886	0
Alcohol_Consumer_Count	16270	225	-	-
Alcohol_Consumer_Proportion	0.7272	0.656	0.0033535	1
Lifetime_Depression_Count	5117	136	-	-
Lifetime_Depression_Proportion	0.2287	0.3965	2.5655e-13	1
