## Supplementary material for "Comprehensive Assessment of Sleep Duration, Insomnia and Brain Structure within the UK Biobank Cohort": Sample Information: UKB-Sleep-Brainstruct-Sample-Info-Recommended-Longer-DTI-Global-Fibers-Reduced-Model-I.csv

Characteristic	Exposure_Controls	Exposure_Cases	Diff_P_Val	Diff_Significant
Sample_Size	23505	375	-	-
Males_Count	10928	177	0.78514	0
Females_Count	12577	198	0.78514	0
Age_Mean	63.63	64.63	0.0095584	1
Age_SD	7.42	7.57	-	-
Ethnic_Minority_Count	1889	32	-	-
Ethnic_Minority_Proportion	0.0804	0.0853	0.72567	0
Townsend_Mean	-2	-1.42	2.9802e-05	1
Townsend_SD	2.66	3.01	-	-
BMI_Mean	26.32	28.44	1.7134e-21	1
BMI_SD	4.25	5.42	-	-
Vascular_Medicated_Count	7636	176	-	-
Vascular_Medicated_Proportion	0.3249	0.4693	3.3016e-09	1
Diabetic_Count	1094	45	-	-
Diabetic_Proportion	0.0465	0.12	3.5479e-11	1
Smoking_Count	8557	157	-	-
Smoking_Proportion	0.3641	0.4187	0.029281	1
Alcohol_Consumer_Count	17027	241	-	-
Alcohol_Consumer_Proportion	0.7244	0.6427	0.0004493	1
