## Supplementary material for "Comprehensive Assessment of Sleep Duration, Insomnia and Brain Structure within the UK Biobank Cohort": Sample Information: UKB-Sleep-Brainstruct-Sample-Info-Recommended-Longer-DTI-Global-Fibers-Reduced-Model-II.csv

Characteristic	Exposure_Controls	Exposure_Cases	Diff_P_Val	Diff_Significant
Sample_Size	24527	385	-	-
Males_Count	11390	181	0.82259	0
Females_Count	13137	204	0.82259	0
Age_Mean	63.66	64.6	0.013328	1
Age_SD	7.42	7.52	-	-
Ethnic_Minority_Count	1995	35	-	-
Ethnic_Minority_Proportion	0.0813	0.0909	0.49584	0
Townsend_Mean	-1.97	-1.37	1.0275e-05	1
Townsend_SD	2.67	3.03	-	-
