## Supplementary material for "Comprehensive Assessment of Sleep Duration, Insomnia and Brain Structure within the UK Biobank Cohort": Sample Information: UKB-Sleep-Brainstruct-Sample-Info-Recommended-Longer-DTI-Tracts-Main-Model.csv

Characteristic	Exposure_Controls	Exposure_Cases	Diff_P_Val	Diff_Significant
Sample_Size	22389	343	-	-
Males_Count	10663	166	0.77677	0
Females_Count	11726	177	0.77677	0
Age_Mean	63.6	64.72	0.005712	1
Age_SD	7.43	7.5	-	-
Ethnic_Minority_Count	1798	29	-	-
Ethnic_Minority_Proportion	0.0803	0.0845	0.77434	0
Townsend_Mean	-2.01	-1.45	0.00010987	1
Townsend_SD	2.64	3	-	-
BMI_Mean	26.31	28.28	1.6801e-17	1
BMI_SD	4.23	5.43	-	-
Vascular_Medicated_Count	7260	157	-	-
Vascular_Medicated_Proportion	0.3243	0.4577	1.6777e-07	1
Diabetic_Count	1042	41	-	-
Diabetic_Proportion	0.0465	0.1195	3.0073e-10	1
Smoking_Count	8113	140	-	-
Smoking_Proportion	0.3624	0.4082	0.080039	0
Alcohol_Consumer_Count	16281	225	-	-
Alcohol_Consumer_Proportion	0.7272	0.656	0.0033358	1
Lifetime_Depression_Count	5121	136	-	-
Lifetime_Depression_Proportion	0.2287	0.3965	2.6019e-13	1
