## Supplementary material for "Comprehensive Assessment of Sleep Duration, Insomnia and Brain Structure within the UK Biobank Cohort": Sample Information: UKB-Sleep-Brainstruct-Sample-Info-Recommended-Longer-Global-Volumes-Main-Model.csv

Characteristic	Exposure_Controls	Exposure_Cases	Diff_P_Val	Diff_Significant
Sample_Size	24057	380	-	-
Males_Count	11557	182	0.95513	0
Females_Count	12500	198	0.95513	0
Age_Mean	63.65	64.85	0.001842	1
Age_SD	7.49	7.53	-	-
Ethnic_Minority_Count	1931	32	-	-
Ethnic_Minority_Proportion	0.0803	0.0842	0.77904	0
Townsend_Mean	-2.01	-1.53	0.000495	1
Townsend_SD	2.65	2.95	-	-
BMI_Mean	26.35	28.37	9.1082e-20	1
BMI_SD	4.26	5.49	-	-
Vascular_Medicated_Count	7892	178	-	-
Vascular_Medicated_Proportion	0.3281	0.4684	7.8007e-09	1
Diabetic_Count	1172	46	-	-
Diabetic_Proportion	0.0487	0.1211	1.2849e-10	1
Smoking_Count	8804	153	-	-
Smoking_Proportion	0.366	0.4026	0.14107	0
Alcohol_Consumer_Count	17479	248	-	-
Alcohol_Consumer_Proportion	0.7266	0.6526	0.0013549	1
Lifetime_Depression_Count	5508	150	-	-
Lifetime_Depression_Proportion	0.229	0.3947	2.9259e-14	1
