## Supplementary material for "Comprehensive Assessment of Sleep Duration, Insomnia and Brain Structure within the UK Biobank Cohort": Sample Information: UKB-Sleep-Brainstruct-Sample-Info-Recommended-Longer-Global-Volumes-Reduced-Model-I.csv

Characteristic	Exposure_Controls	Exposure_Cases	Diff_P_Val	Diff_Significant
Sample_Size	25252	416	-	-
Males_Count	11848	196	0.93657	0
Females_Count	13404	220	0.93657	0
Age_Mean	63.67	64.7	0.0053937	1
Age_SD	7.47	7.62	-	-
Ethnic_Minority_Count	2030	36	-	-
Ethnic_Minority_Proportion	0.0804	0.0865	0.6475	0
Townsend_Mean	-1.99	-1.46	5.7623e-05	1
Townsend_SD	2.66	2.99	-	-
BMI_Mean	26.35	28.51	2.9906e-24	1
BMI_SD	4.28	5.48	-	-
Vascular_Medicated_Count	8296	198	-	-
Vascular_Medicated_Proportion	0.3285	0.476	2.3185e-10	1
Diabetic_Count	1233	51	-	-
Diabetic_Proportion	0.0488	0.1226	7.6038e-12	1
Smoking_Count	9291	171	-	-
Smoking_Proportion	0.3679	0.4111	0.070538	0
Alcohol_Consumer_Count	18273	265	-	-
Alcohol_Consumer_Proportion	0.7236	0.637	9.1649e-05	1
