## Supplementary material for "Comprehensive Assessment of Sleep Duration, Insomnia and Brain Structure within the UK Biobank Cohort": Sample Information: UKB-Sleep-Brainstruct-Sample-Info-Recommended-Longer-Global-Volumes-Reduced-Model-II.csv

Characteristic	Exposure_Controls	Exposure_Cases	Diff_P_Val	Diff_Significant
Sample_Size	26328	426	-	-
Males_Count	12338	200	0.97195	0
Females_Count	13990	226	0.97195	0
Age_Mean	63.7	64.67	0.0079451	1
Age_SD	7.48	7.57	-	-
Ethnic_Minority_Count	2140	39	-	-
Ethnic_Minority_Proportion	0.0813	0.0915	0.44216	0
Townsend_Mean	-1.97	-1.42	2.1206e-05	1
Townsend_SD	2.67	3.01	-	-
