## Supplementary material for "Comprehensive Assessment of Sleep Duration, Insomnia and Brain Structure within the UK Biobank Cohort": Sample Information: UKB-Sleep-Brainstruct-Sample-Info-Recommended-Longer-Morphometric-Global-Lobar-Main-Model.csv

Characteristic	Exposure_Controls	Exposure_Cases	Diff_P_Val	Diff_Significant
Sample_Size	24109	383	-	-
Males_Count	11516	183	0.99557	0
Females_Count	12593	200	0.99557	0
Age_Mean	63.66	64.83	0.00245	1
Age_SD	7.47	7.54	-	-
Ethnic_Minority_Count	1924	33	-	-
Ethnic_Minority_Proportion	0.0798	0.0862	0.64891	0
Townsend_Mean	-2.01	-1.51	0.00026784	1
Townsend_SD	2.64	2.93	-	-
BMI_Mean	26.34	28.4	1.2734e-20	1
BMI_SD	4.27	5.47	-	-
Vascular_Medicated_Count	7914	182	-	-
Vascular_Medicated_Proportion	0.3283	0.4752	1.32e-09	1
Diabetic_Count	1176	46	-	-
Diabetic_Proportion	0.0488	0.1201	2.0064e-10	1
Smoking_Count	8813	155	-	-
Smoking_Proportion	0.3655	0.4047	0.11457	0
Alcohol_Consumer_Count	17522	251	-	-
Alcohol_Consumer_Proportion	0.7268	0.6554	0.0018805	1
Lifetime_Depression_Count	5513	151	-	-
Lifetime_Depression_Proportion	0.2287	0.3943	2.4333e-14	1
