## Supplementary material for "Comprehensive Assessment of Sleep Duration, Insomnia and Brain Structure within the UK Biobank Cohort": Sample Information: UKB-Sleep-Brainstruct-Sample-Info-Recommended-Longer-Morphometric-Global-Lobar-Reduced-Model-I.csv

Characteristic	Exposure_Controls	Exposure_Cases	Diff_P_Val	Diff_Significant
Sample_Size	25310	420	-	-
Males_Count	11811	197	0.9223	0
Females_Count	13499	223	0.9223	0
Age_Mean	63.68	64.69	0.0057734	1
Age_SD	7.45	7.63	-	-
Ethnic_Minority_Count	2024	37	-	-
Ethnic_Minority_Proportion	0.08	0.0881	0.54283	0
Townsend_Mean	-2	-1.44	2.1215e-05	1
Townsend_SD	2.66	2.98	-	-
BMI_Mean	26.34	28.53	6.2595e-25	1
BMI_SD	4.29	5.45	-	-
Vascular_Medicated_Count	8320	203	-	-
Vascular_Medicated_Proportion	0.3287	0.4833	2.4397e-11	1
Diabetic_Count	1238	52	-	-
Diabetic_Proportion	0.0489	0.1238	3.0379e-12	1
Smoking_Count	9301	174	-	-
Smoking_Proportion	0.3675	0.4143	0.048573	1
Alcohol_Consumer_Count	18322	268	-	-
Alcohol_Consumer_Proportion	0.7239	0.6381	9.8112e-05	1
