## Supplementary material for "Comprehensive Assessment of Sleep Duration, Insomnia and Brain Structure within the UK Biobank Cohort": Sample Information: UKB-Sleep-Brainstruct-Sample-Info-Recommended-Longer-Morphometric-Global-Lobar-Reduced-Model-II.csv

Characteristic	Exposure_Controls	Exposure_Cases	Diff_P_Val	Diff_Significant
Sample_Size	26385	430	-	-
Males_Count	12291	201	0.9471	0
Females_Count	14094	229	0.9471	0
Age_Mean	63.71	64.67	0.0084268	1
Age_SD	7.46	7.59	-	-
Ethnic_Minority_Count	2136	40	-	-
Ethnic_Minority_Proportion	0.081	0.093	0.36331	0
Townsend_Mean	-1.98	-1.39	7.333e-06	1
Townsend_SD	2.67	3	-	-
