## Supplementary material for "Comprehensive Assessment of Sleep Duration, Insomnia and Brain Structure within the UK Biobank Cohort": Sample Information: UKB-Sleep-Brainstruct-Sample-Info-Recommended-Longer-Morphometric-Regional-Main-Model.csv

Characteristic	Exposure_Controls	Exposure_Cases	Diff_P_Val	Diff_Significant
Sample_Size	24185	381	-	-
Males_Count	11575	182	0.97179	0
Females_Count	12610	199	0.97179	0
Age_Mean	63.68	64.88	0.0017664	1
Age_SD	7.47	7.54	-	-
Ethnic_Minority_Count	1944	32	-	-
Ethnic_Minority_Proportion	0.0804	0.084	0.79717	0
Townsend_Mean	-2.01	-1.47	7.1762e-05	1
Townsend_SD	2.65	2.96	-	-
BMI_Mean	26.35	28.4	2.3674e-20	1
BMI_SD	4.27	5.48	-	-
Vascular_Medicated_Count	7934	180	-	-
Vascular_Medicated_Proportion	0.3281	0.4724	2.753e-09	1
Diabetic_Count	1194	47	-	-
Diabetic_Proportion	0.0494	0.1234	6.0279e-11	1
Smoking_Count	8836	157	-	-
Smoking_Proportion	0.3654	0.4121	0.060322	0
Alcohol_Consumer_Count	17573	251	-	-
Alcohol_Consumer_Proportion	0.7266	0.6588	0.0032477	1
Lifetime_Depression_Count	5540	152	-	-
Lifetime_Depression_Proportion	0.2291	0.399	6.2862e-15	1
