## Supplementary material for "Comprehensive Assessment of Sleep Duration, Insomnia and Brain Structure within the UK Biobank Cohort": Sample Information: UKB-Sleep-Brainstruct-Sample-Info-Recommended-Longer-Morphometric-Regional-Reduced-Model-I.csv

Characteristic	Exposure_Controls	Exposure_Cases	Diff_P_Val	Diff_Significant
Sample_Size	25387	418	-	-
Males_Count	11869	196	0.95538	0
Females_Count	13518	222	0.95538	0
Age_Mean	63.7	64.74	0.0044704	1
Age_SD	7.46	7.64	-	-
Ethnic_Minority_Count	2044	36	-	-
Ethnic_Minority_Proportion	0.0805	0.0861	0.67598	0
Townsend_Mean	-1.99	-1.4	5.0408e-06	1
Townsend_SD	2.66	3	-	-
BMI_Mean	26.35	28.53	1.182e-24	1
BMI_SD	4.29	5.46	-	-
Vascular_Medicated_Count	8345	201	-	-
Vascular_Medicated_Proportion	0.3287	0.4809	5.5334e-11	1
Diabetic_Count	1255	53	-	-
Diabetic_Proportion	0.0494	0.1268	8.5814e-13	1
Smoking_Count	9325	176	-	-
Smoking_Proportion	0.3673	0.4211	0.023856	1
Alcohol_Consumer_Count	18370	268	-	-
Alcohol_Consumer_Proportion	0.7236	0.6411	0.00018914	1
