## Supplementary material for "Comprehensive Assessment of Sleep Duration, Insomnia and Brain Structure within the UK Biobank Cohort": Sample Information: UKB-Sleep-Brainstruct-Sample-Info-Recommended-Longer-Morphometric-Regional-Reduced-Model-II.csv

Characteristic	Exposure_Controls	Exposure_Cases	Diff_P_Val	Diff_Significant
Sample_Size	26469	428	-	-
Males_Count	12353	200	0.98054	0
Females_Count	14116	228	0.98054	0
Age_Mean	63.73	64.72	0.0066818	1
Age_SD	7.47	7.59	-	-
Ethnic_Minority_Count	2156	39	-	-
Ethnic_Minority_Proportion	0.0815	0.0911	0.46861	0
Townsend_Mean	-1.98	-1.35	1.6666e-06	1
Townsend_SD	2.67	3.02	-	-
