## Supplementary material for "Comprehensive Assessment of Sleep Duration, Insomnia and Brain Structure within the UK Biobank Cohort": Sample Information: UKB-Sleep-Brainstruct-Sample-Info-Recommended-Longer-NODDI-Global-Fibers-Main-Model.csv

Characteristic	Exposure_Controls	Exposure_Cases	Diff_P_Val	Diff_Significant
Sample_Size	22188	338	-	-
Males_Count	10571	163	0.83163	0
Females_Count	11617	175	0.83163	0
Age_Mean	63.58	64.67	0.0074593	1
Age_SD	7.43	7.52	-	-
Ethnic_Minority_Count	1769	28	-	-
Ethnic_Minority_Proportion	0.0797	0.0828	0.83398	0
Townsend_Mean	-2.01	-1.53	0.0009605	1
Townsend_SD	2.64	2.95	-	-
BMI_Mean	26.31	28.31	9.8073e-18	1
BMI_SD	4.23	5.46	-	-
Vascular_Medicated_Count	7182	154	-	-
Vascular_Medicated_Proportion	0.3237	0.4556	2.7926e-07	1
Diabetic_Count	1024	39	-	-
Diabetic_Proportion	0.0462	0.1154	2.5612e-09	1
Smoking_Count	8027	137	-	-
Smoking_Proportion	0.3618	0.4053	0.098293	0
Alcohol_Consumer_Count	16146	220	-	-
Alcohol_Consumer_Proportion	0.7277	0.6509	0.0016668	1
Lifetime_Depression_Count	5090	136	-	-
Lifetime_Depression_Proportion	0.2294	0.4024	7.6248e-14	1
