## Supplementary material for "Comprehensive Assessment of Sleep Duration, Insomnia and Brain Structure within the UK Biobank Cohort": Sample Information: UKB-Sleep-Brainstruct-Sample-Info-Recommended-Longer-NODDI-Global-Fibers-Reduced-Model-I.csv

Characteristic	Exposure_Controls	Exposure_Cases	Diff_P_Val	Diff_Significant
Sample_Size	23309	368	-	-
Males_Count	10844	172	0.93421	0
Females_Count	12465	196	0.93421	0
Age_Mean	63.6	64.53	0.017515	1
Age_SD	7.41	7.58	-	-
Ethnic_Minority_Count	1860	31	-	-
Ethnic_Minority_Proportion	0.0798	0.0842	0.75515	0
Townsend_Mean	-1.99	-1.49	0.00030207	1
Townsend_SD	2.66	2.98	-	-
BMI_Mean	26.31	28.47	6.9192e-22	1
BMI_SD	4.25	5.46	-	-
Vascular_Medicated_Count	7562	171	-	-
Vascular_Medicated_Proportion	0.3244	0.4647	1.2542e-08	1
Diabetic_Count	1076	43	-	-
Diabetic_Proportion	0.0462	0.1168	2.2924e-10	1
Smoking_Count	8476	154	-	-
Smoking_Proportion	0.3636	0.4185	0.030093	1
Alcohol_Consumer_Count	16899	235	-	-
Alcohol_Consumer_Proportion	0.725	0.6386	0.00023512	1
