## Supplementary material for "Comprehensive Assessment of Sleep Duration, Insomnia and Brain Structure within the UK Biobank Cohort": Sample Information: UKB-Sleep-Brainstruct-Sample-Info-Recommended-Longer-NODDI-Global-Fibers-Reduced-Model-II.csv

Characteristic	Exposure_Controls	Exposure_Cases	Diff_P_Val	Diff_Significant
Sample_Size	24326	378	-	-
Males_Count	11306	176	0.97413	0
Females_Count	13020	202	0.97413	0
Age_Mean	63.63	64.5	0.023737	1
Age_SD	7.42	7.52	-	-
Ethnic_Minority_Count	1965	34	-	-
Ethnic_Minority_Proportion	0.0808	0.0899	0.51654	0
Townsend_Mean	-1.97	-1.44	0.0001107	1
Townsend_SD	2.67	3	-	-
