## Supplementary material for "Comprehensive Assessment of Sleep Duration, Insomnia and Brain Structure within the UK Biobank Cohort": Sample Information: UKB-Sleep-Brainstruct-Sample-Info-Recommended-Longer-NODDI-Tracts-Main-Model.csv

Characteristic	Exposure_Controls	Exposure_Cases	Diff_P_Val	Diff_Significant
Sample_Size	22262	339	-	-
Males_Count	10612	164	0.79536	0
Females_Count	11650	175	0.79536	0
Age_Mean	63.59	64.7	0.006589	1
Age_SD	7.43	7.53	-	-
Ethnic_Minority_Count	1780	28	-	-
Ethnic_Minority_Proportion	0.08	0.0826	0.85891	0
Townsend_Mean	-2.01	-1.54	0.0010985	1
Townsend_SD	2.64	2.94	-	-
BMI_Mean	26.31	28.3	1.3161e-17	1
BMI_SD	4.23	5.45	-	-
Vascular_Medicated_Count	7215	154	-	-
Vascular_Medicated_Proportion	0.3241	0.4543	3.8799e-07	1
Diabetic_Count	1033	39	-	-
Diabetic_Proportion	0.0464	0.115	3.6122e-09	1
Smoking_Count	8054	137	-	-
Smoking_Proportion	0.3618	0.4041	0.10744	0
Alcohol_Consumer_Count	16194	221	-	-
Alcohol_Consumer_Proportion	0.7274	0.6519	0.0019697	1
Lifetime_Depression_Count	5103	136	-	-
Lifetime_Depression_Proportion	0.2292	0.4012	9.6037e-14	1
