## Supplementary material for "Comprehensive Assessment of Sleep Duration, Insomnia and Brain Structure within the UK Biobank Cohort": Sample Information: UKB-Sleep-Brainstruct-Sample-Info-Recommended-Longer-NODDI-Tracts-Reduced-Model-I.csv

Characteristic	Exposure_Controls	Exposure_Cases	Diff_P_Val	Diff_Significant
Sample_Size	23386	369	-	-
Males_Count	10886	173	0.89837	0
Females_Count	12500	196	0.89837	0
Age_Mean	63.62	64.56	0.015779	1
Age_SD	7.42	7.59	-	-
Ethnic_Minority_Count	1871	31	-	-
Ethnic_Minority_Proportion	0.08	0.084	0.77847	0
Townsend_Mean	-1.99	-1.49	0.00034733	1
Townsend_SD	2.66	2.97	-	-
BMI_Mean	26.31	28.46	9.4213e-22	1
BMI_SD	4.25	5.45	-	-
Vascular_Medicated_Count	7596	171	-	-
Vascular_Medicated_Proportion	0.3248	0.4634	1.7866e-08	1
Diabetic_Count	1086	43	-	-
Diabetic_Proportion	0.0464	0.1165	3.4067e-10	1
Smoking_Count	8505	154	-	-
Smoking_Proportion	0.3637	0.4173	0.033572	1
Alcohol_Consumer_Count	16950	236	-	-
Alcohol_Consumer_Proportion	0.7248	0.6396	0.00028161	1
