## Supplementary material for "Comprehensive Assessment of Sleep Duration, Insomnia and Brain Structure within the UK Biobank Cohort": Sample Information: UKB-Sleep-Brainstruct-Sample-Info-Recommended-Longer-NODDI-Tracts-Reduced-Model-II.csv

Characteristic	Exposure_Controls	Exposure_Cases	Diff_P_Val	Diff_Significant
Sample_Size	24404	379	-	-
Males_Count	11348	177	0.93786	0
Females_Count	13056	202	0.93786	0
Age_Mean	63.65	64.53	0.021476	1
Age_SD	7.43	7.53	-	-
Ethnic_Minority_Count	1976	34	-	-
Ethnic_Minority_Proportion	0.081	0.0897	0.53628	0
Townsend_Mean	-1.97	-1.44	0.00012881	1
Townsend_SD	2.67	3	-	-
