## Supplementary material for "Comprehensive Assessment of Sleep Duration, Insomnia and Brain Structure within the UK Biobank Cohort": Sample Information: UKB-Sleep-Brainstruct-Sample-Info-Recommended-Longer-WMH-Volumes-Main-Model.csv

Characteristic	Exposure_Controls	Exposure_Cases	Diff_P_Val	Diff_Significant
Sample_Size	23261	366	-	-
Males_Count	11150	175	0.9636	0
Females_Count	12111	191	0.9636	0
Age_Mean	63.69	64.93	0.0015509	1
Age_SD	7.47	7.51	-	-
Ethnic_Minority_Count	1851	31	-	-
Ethnic_Minority_Proportion	0.0796	0.0847	0.71941	0
Townsend_Mean	-2.02	-1.56	0.00096313	1
Townsend_SD	2.64	2.95	-	-
BMI_Mean	26.34	28.24	2.1214e-17	1
BMI_SD	4.25	5.35	-	-
Vascular_Medicated_Count	7616	170	-	-
Vascular_Medicated_Proportion	0.3274	0.4645	3.1072e-08	1
Diabetic_Count	1118	43	-	-
Diabetic_Proportion	0.0481	0.1175	1.0839e-09	1
Smoking_Count	8475	146	-	-
Smoking_Proportion	0.3643	0.3989	0.17291	0
Alcohol_Consumer_Count	16920	239	-	-
Alcohol_Consumer_Proportion	0.7274	0.653	0.0015399	1
Lifetime_Depression_Count	5311	143	-	-
Lifetime_Depression_Proportion	0.2283	0.3907	2.5646e-13	1
