## Supplementary material for "Comprehensive Assessment of Sleep Duration, Insomnia and Brain Structure within the UK Biobank Cohort": Sample Information: UKB-Sleep-Brainstruct-Sample-Info-Recommended-Longer-WMH-Volumes-Reduced-Model-I.csv

Characteristic	Exposure_Controls	Exposure_Cases	Diff_P_Val	Diff_Significant
Sample_Size	24427	400	-	-
Males_Count	11433	187	0.98263	0
Females_Count	12994	213	0.98263	0
Age_Mean	63.71	64.82	0.0031201	1
Age_SD	7.46	7.58	-	-
Ethnic_Minority_Count	1947	34	-	-
Ethnic_Minority_Proportion	0.0797	0.085	0.69837	0
Townsend_Mean	-2	-1.51	0.0002237	1
Townsend_SD	2.65	2.96	-	-
BMI_Mean	26.34	28.41	1.0859e-21	1
BMI_SD	4.26	5.36	-	-
Vascular_Medicated_Count	8013	190	-	-
Vascular_Medicated_Proportion	0.328	0.475	5.7058e-10	1
Diabetic_Count	1177	48	-	-
Diabetic_Proportion	0.0482	0.12	4.7635e-11	1
Smoking_Count	8947	163	-	-
Smoking_Proportion	0.3663	0.4075	0.089725	0
Alcohol_Consumer_Count	17700	256	-	-
Alcohol_Consumer_Proportion	0.7246	0.64	0.00017566	1
