## Supplementary material for "Comprehensive Assessment of Sleep Duration, Insomnia and Brain Structure within the UK Biobank Cohort": Sample Information: UKB-Sleep-Brainstruct-Sample-Info-Recommended-Longer-WMH-Volumes-Reduced-Model-II.csv

Characteristic	Exposure_Controls	Exposure_Cases	Diff_P_Val	Diff_Significant
Sample_Size	25490	410	-	-
Males_Count	11916	191	0.94788	0
Females_Count	13574	219	0.94788	0
Age_Mean	63.74	64.79	0.004735	1
Age_SD	7.46	7.53	-	-
Ethnic_Minority_Count	2056	37	-	-
Ethnic_Minority_Proportion	0.0807	0.0902	0.47992	0
Townsend_Mean	-1.98	-1.46	8.6939e-05	1
Townsend_SD	2.67	2.99	-	-
