## Supplementary material for "Comprehensive Assessment of Sleep Duration, Insomnia and Brain Structure within the UK Biobank Cohort": Sample Information: UKB-Sleep-Brainstruct-Sample-Info-Recommended-Shorter-BrainAge-Gap-Main-Model.csv

Characteristic	Exposure_Controls	Exposure_Cases	Diff_P_Val	Diff_Significant
Sample_Size	12948	4151	-	-
Males_Count	6258	1831	2.1272e-06	1
Females_Count	6690	2320	2.1272e-06	1
Age_Mean	62.59	61.78	1.4661e-09	1
Age_SD	7.44	7.54	-	-
Ethnic_Minority_Count	931	346	-	-
Ethnic_Minority_Proportion	0.0719	0.0834	0.014603	1
Townsend_Mean	-2.11	-1.91	1.7127e-05	1
Townsend_SD	2.57	2.71	-	-
BMI_Mean	26.44	26.99	2.5207e-12	1
BMI_SD	4.29	4.67	-	-
Vascular_Medicated_Count	4054	1310	-	-
Vascular_Medicated_Proportion	0.3131	0.3156	0.76369	0
Diabetic_Count	631	238	-	-
Diabetic_Proportion	0.0487	0.0573	0.028103	1
Smoking_Count	4797	1572	-	-
Smoking_Proportion	0.3705	0.3787	0.34035	0
Alcohol_Consumer_Count	9415	2869	-	-
Alcohol_Consumer_Proportion	0.7271	0.6912	7.2912e-06	1
Lifetime_Depression_Count	3097	1107	-	-
Lifetime_Depression_Proportion	0.2392	0.2667	0.00034365	1
