## Supplementary material for "Comprehensive Assessment of Sleep Duration, Insomnia and Brain Structure within the UK Biobank Cohort": Sample Information: UKB-Sleep-Brainstruct-Sample-Info-Recommended-Shorter-BrainAge-Gap-Reduced-Model-I.csv

Characteristic	Exposure_Controls	Exposure_Cases	Diff_P_Val	Diff_Significant
Sample_Size	13603	4423	-	-
Males_Count	6406	1899	1.4415e-06	1
Females_Count	7197	2524	1.4415e-06	1
Age_Mean	62.62	61.81	2.8307e-10	1
Age_SD	7.43	7.53	-	-
Ethnic_Minority_Count	974	372	-	-
Ethnic_Minority_Proportion	0.0716	0.0841	0.0059919	1
Townsend_Mean	-2.1	-1.87	7.2522e-07	1
Townsend_SD	2.58	2.72	-	-
BMI_Mean	26.44	26.97	5.6252e-12	1
BMI_SD	4.3	4.66	-	-
Vascular_Medicated_Count	4280	1388	-	-
Vascular_Medicated_Proportion	0.3146	0.3138	0.9185	0
Diabetic_Count	665	254	-	-
Diabetic_Proportion	0.0489	0.0574	0.02488	1
Smoking_Count	5072	1702	-	-
Smoking_Proportion	0.3729	0.3848	0.1541	0
Alcohol_Consumer_Count	9840	3029	-	-
Alcohol_Consumer_Proportion	0.7234	0.6848	8.3551e-07	1
