## Supplementary material for "Comprehensive Assessment of Sleep Duration, Insomnia and Brain Structure within the UK Biobank Cohort": Sample Information: UKB-Sleep-Brainstruct-Sample-Info-Recommended-Shorter-BrainAge-Gap-Reduced-Model-II.csv

Characteristic	Exposure_Controls	Exposure_Cases	Diff_P_Val	Diff_Significant
Sample_Size	14033	4562	-	-
Males_Count	6594	1948	4.4303e-07	1
Females_Count	7439	2614	4.4303e-07	1
Age_Mean	62.64	61.82	1.5448e-10	1
Age_SD	7.43	7.54	-	-
Ethnic_Minority_Count	1010	386	-	-
Ethnic_Minority_Proportion	0.072	0.0846	0.0048891	1
Townsend_Mean	-2.09	-1.85	1.2588e-07	1
Townsend_SD	2.59	2.72	-	-
