## Supplementary material for "Comprehensive Assessment of Sleep Duration, Insomnia and Brain Structure within the UK Biobank Cohort": Sample Information: UKB-Sleep-Brainstruct-Sample-Info-Recommended-Shorter-DTI-Global-Fibers-Main-Model.csv

Characteristic	Exposure_Controls	Exposure_Cases	Diff_P_Val	Diff_Significant
Sample_Size	22375	7166	-	-
Males_Count	10655	3098	9.1e-11	1
Females_Count	11720	4068	9.1e-11	1
Age_Mean	63.6	62.8	3.1049e-15	1
Age_SD	7.43	7.6	-	-
Ethnic_Minority_Count	1798	693	-	-
Ethnic_Minority_Proportion	0.0804	0.0967	1.4598e-05	1
Townsend_Mean	-2.01	-1.77	6.7038e-11	1
Townsend_SD	2.64	2.77	-	-
BMI_Mean	26.31	26.86	8.6101e-21	1
BMI_SD	4.23	4.64	-	-
Vascular_Medicated_Count	7255	2320	-	-
Vascular_Medicated_Proportion	0.3242	0.3238	0.93793	0
Diabetic_Count	1041	393	-	-
Diabetic_Proportion	0.0465	0.0548	0.0043556	1
Smoking_Count	8104	2679	-	-
Smoking_Proportion	0.3622	0.3738	0.074405	0
Alcohol_Consumer_Count	16270	4937	-	-
Alcohol_Consumer_Proportion	0.7272	0.6889	3.9985e-10	1
Lifetime_Depression_Count	5117	1841	-	-
Lifetime_Depression_Proportion	0.2287	0.2569	9.649e-07	1
