## Supplementary material for "Comprehensive Assessment of Sleep Duration, Insomnia and Brain Structure within the UK Biobank Cohort": Sample Information: UKB-Sleep-Brainstruct-Sample-Info-Recommended-Shorter-DTI-Global-Fibers-Reduced-Model-I.csv

Characteristic	Exposure_Controls	Exposure_Cases	Diff_P_Val	Diff_Significant
Sample_Size	23505	7627	-	-
Males_Count	10928	3203	7.1924e-12	1
Females_Count	12577	4424	7.1924e-12	1
Age_Mean	63.63	62.84	8.5732e-16	1
Age_SD	7.42	7.59	-	-
Ethnic_Minority_Count	1889	740	-	-
Ethnic_Minority_Proportion	0.0804	0.097	5.4649e-06	1
Townsend_Mean	-2	-1.76	2.2559e-11	1
Townsend_SD	2.66	2.77	-	-
BMI_Mean	26.32	26.84	8.4738e-20	1
BMI_SD	4.25	4.64	-	-
Vascular_Medicated_Count	7636	2470	-	-
Vascular_Medicated_Proportion	0.3249	0.3238	0.86901	0
Diabetic_Count	1094	423	-	-
Diabetic_Proportion	0.0465	0.0555	0.0016717	1
Smoking_Count	8557	2883	-	-
Smoking_Proportion	0.3641	0.378	0.028123	1
Alcohol_Consumer_Count	17027	5212	-	-
Alcohol_Consumer_Proportion	0.7244	0.6834	5.4327e-12	1
