## Supplementary material for "Comprehensive Assessment of Sleep Duration, Insomnia and Brain Structure within the UK Biobank Cohort": Sample Information: UKB-Sleep-Brainstruct-Sample-Info-Recommended-Shorter-DTI-Global-Fibers-Reduced-Model-II.csv

Characteristic	Exposure_Controls	Exposure_Cases	Diff_P_Val	Diff_Significant
Sample_Size	24527	7969	-	-
Males_Count	11390	3323	1.5302e-13	1
Females_Count	13137	4646	1.5302e-13	1
Age_Mean	63.66	62.89	1.103e-15	1
Age_SD	7.42	7.6	-	-
Ethnic_Minority_Count	1995	791	-	-
Ethnic_Minority_Proportion	0.0813	0.0993	6.8973e-07	1
Townsend_Mean	-1.97	-1.74	8.0314e-12	1
Townsend_SD	2.67	2.78	-	-
