## Supplementary material for "Comprehensive Assessment of Sleep Duration, Insomnia and Brain Structure within the UK Biobank Cohort": Sample Information: UKB-Sleep-Brainstruct-Sample-Info-Recommended-Shorter-DTI-Tracts-Main-Model.csv

Characteristic	Exposure_Controls	Exposure_Cases	Diff_P_Val	Diff_Significant
Sample_Size	22389	7168	-	-
Males_Count	10663	3099	8.6793e-11	1
Females_Count	11726	4069	8.6793e-11	1
Age_Mean	63.6	62.8	3.2823e-15	1
Age_SD	7.43	7.61	-	-
Ethnic_Minority_Count	1798	693	-	-
Ethnic_Minority_Proportion	0.0803	0.0967	1.4074e-05	1
Townsend_Mean	-2.01	-1.77	7.8415e-11	1
Townsend_SD	2.64	2.76	-	-
BMI_Mean	26.31	26.86	1.0166e-20	1
BMI_SD	4.23	4.64	-	-
Vascular_Medicated_Count	7260	2321	-	-
Vascular_Medicated_Proportion	0.3243	0.3238	0.9415	0
Diabetic_Count	1042	393	-	-
Diabetic_Proportion	0.0465	0.0548	0.0044985	1
Smoking_Count	8113	2679	-	-
Smoking_Proportion	0.3624	0.3737	0.081595	0
Alcohol_Consumer_Count	16281	4938	-	-
Alcohol_Consumer_Proportion	0.7272	0.6889	3.6112e-10	1
Lifetime_Depression_Count	5121	1841	-	-
Lifetime_Depression_Proportion	0.2287	0.2568	1.0562e-06	1
