## Supplementary material for "Comprehensive Assessment of Sleep Duration, Insomnia and Brain Structure within the UK Biobank Cohort": Sample Information: UKB-Sleep-Brainstruct-Sample-Info-Recommended-Shorter-DTI-Tracts-Reduced-Model-I.csv

Characteristic	Exposure_Controls	Exposure_Cases	Diff_P_Val	Diff_Significant
Sample_Size	23520	7630	-	-
Males_Count	10937	3205	7.2033e-12	1
Females_Count	12583	4425	7.2033e-12	1
Age_Mean	63.63	62.84	9.5121e-16	1
Age_SD	7.42	7.59	-	-
Ethnic_Minority_Count	1889	740	-	-
Ethnic_Minority_Proportion	0.0803	0.097	5.3163e-06	1
Townsend_Mean	-2	-1.76	2.7256e-11	1
Townsend_SD	2.66	2.77	-	-
BMI_Mean	26.32	26.84	9.74e-20	1
BMI_SD	4.25	4.64	-	-
Vascular_Medicated_Count	7642	2472	-	-
Vascular_Medicated_Proportion	0.3249	0.324	0.88009	0
Diabetic_Count	1095	423	-	-
Diabetic_Proportion	0.0466	0.0554	0.0017393	1
Smoking_Count	8566	2883	-	-
Smoking_Proportion	0.3642	0.3779	0.031644	1
Alcohol_Consumer_Count	17039	5213	-	-
Alcohol_Consumer_Proportion	0.7244	0.6832	4.3105e-12	1
