## Supplementary material for "Comprehensive Assessment of Sleep Duration, Insomnia and Brain Structure within the UK Biobank Cohort": Sample Information: UKB-Sleep-Brainstruct-Sample-Info-Recommended-Shorter-DTI-Tracts-Reduced-Model-II.csv

Characteristic	Exposure_Controls	Exposure_Cases	Diff_P_Val	Diff_Significant
Sample_Size	24543	7972	-	-
Males_Count	11400	3325	1.4942e-13	1
Females_Count	13143	4647	1.4942e-13	1
Age_Mean	63.66	62.89	1.1643e-15	1
Age_SD	7.43	7.61	-	-
Ethnic_Minority_Count	1995	791	-	-
Ethnic_Minority_Proportion	0.0813	0.0992	6.6611e-07	1
Townsend_Mean	-1.97	-1.74	9.5848e-12	1
Townsend_SD	2.67	2.78	-	-
