## Supplementary material for "Comprehensive Assessment of Sleep Duration, Insomnia and Brain Structure within the UK Biobank Cohort": Sample Information: UKB-Sleep-Brainstruct-Sample-Info-Recommended-Shorter-Global-Volumes-Main-Model.csv

Characteristic	Exposure_Controls	Exposure_Cases	Diff_P_Val	Diff_Significant
Sample_Size	24057	7682	-	-
Males_Count	11557	3338	2.3014e-12	1
Females_Count	12500	4344	2.3014e-12	1
Age_Mean	63.65	62.81	1.5786e-17	1
Age_SD	7.49	7.62	-	-
Ethnic_Minority_Count	1931	742	-	-
Ethnic_Minority_Proportion	0.0803	0.0966	7.3033e-06	1
Townsend_Mean	-2.01	-1.77	2.0521e-11	1
Townsend_SD	2.65	2.77	-	-
BMI_Mean	26.35	26.88	5.9388e-21	1
BMI_SD	4.26	4.66	-	-
Vascular_Medicated_Count	7892	2519	-	-
Vascular_Medicated_Proportion	0.3281	0.3279	0.98122	0
Diabetic_Count	1172	433	-	-
Diabetic_Proportion	0.0487	0.0564	0.0077363	1
Smoking_Count	8804	2873	-	-
Smoking_Proportion	0.366	0.374	0.20403	0
Alcohol_Consumer_Count	17479	5299	-	-
Alcohol_Consumer_Proportion	0.7266	0.6898	4.5609e-10	1
Lifetime_Depression_Count	5508	1980	-	-
Lifetime_Depression_Proportion	0.229	0.2577	2.29e-07	1
