## Supplementary material for "Comprehensive Assessment of Sleep Duration, Insomnia and Brain Structure within the UK Biobank Cohort": Sample Information: UKB-Sleep-Brainstruct-Sample-Info-Recommended-Shorter-Global-Volumes-Reduced-Model-I.csv

Characteristic	Exposure_Controls	Exposure_Cases	Diff_P_Val	Diff_Significant
Sample_Size	25252	8183	-	-
Males_Count	11848	3456	1.4365e-13	1
Females_Count	13404	4727	1.4365e-13	1
Age_Mean	63.67	62.83	1.9355e-18	1
Age_SD	7.47	7.6	-	-
Ethnic_Minority_Count	2030	795	-	-
Ethnic_Minority_Proportion	0.0804	0.0972	2.1561e-06	1
Townsend_Mean	-1.99	-1.75	8.1793e-13	1
Townsend_SD	2.66	2.78	-	-
BMI_Mean	26.35	26.86	2.2414e-20	1
BMI_SD	4.28	4.66	-	-
Vascular_Medicated_Count	8296	2677	-	-
Vascular_Medicated_Proportion	0.3285	0.3271	0.8164	0
Diabetic_Count	1233	463	-	-
Diabetic_Proportion	0.0488	0.0566	0.0054773	1
Smoking_Count	9291	3097	-	-
Smoking_Proportion	0.3679	0.3785	0.086321	0
Alcohol_Consumer_Count	18273	5594	-	-
Alcohol_Consumer_Proportion	0.7236	0.6836	3.4056e-12	1
