## Supplementary material for "Comprehensive Assessment of Sleep Duration, Insomnia and Brain Structure within the UK Biobank Cohort": Sample Information: UKB-Sleep-Brainstruct-Sample-Info-Recommended-Shorter-Global-Volumes-Reduced-Model-II.csv

Characteristic	Exposure_Controls	Exposure_Cases	Diff_P_Val	Diff_Significant
Sample_Size	26328	8541	-	-
Males_Count	12338	3584	2.7831e-15	1
Females_Count	13990	4957	2.7831e-15	1
Age_Mean	63.7	62.89	2.9959e-18	1
Age_SD	7.48	7.62	-	-
Ethnic_Minority_Count	2140	847	-	-
Ethnic_Minority_Proportion	0.0813	0.0992	2.8615e-07	1
Townsend_Mean	-1.97	-1.73	3.3305e-13	1
Townsend_SD	2.67	2.79	-	-
