## Supplementary material for "Comprehensive Assessment of Sleep Duration, Insomnia and Brain Structure within the UK Biobank Cohort": Sample Information: UKB-Sleep-Brainstruct-Sample-Info-Recommended-Shorter-Morphometric-Global-Lobar-Main-Model.csv

Characteristic	Exposure_Controls	Exposure_Cases	Diff_P_Val	Diff_Significant
Sample_Size	24109	7707	-	-
Males_Count	11516	3334	5.0611e-12	1
Females_Count	12593	4373	5.0611e-12	1
Age_Mean	63.66	62.84	4.6998e-17	1
Age_SD	7.47	7.59	-	-
Ethnic_Minority_Count	1924	736	-	-
Ethnic_Minority_Proportion	0.0798	0.0955	1.4724e-05	1
Townsend_Mean	-2.01	-1.79	1.4635e-10	1
Townsend_SD	2.64	2.76	-	-
BMI_Mean	26.34	26.87	2.3529e-20	1
BMI_SD	4.27	4.65	-	-
Vascular_Medicated_Count	7914	2527	-	-
Vascular_Medicated_Proportion	0.3283	0.3279	0.95128	0
Diabetic_Count	1176	428	-	-
Diabetic_Proportion	0.0488	0.0555	0.0183	1
Smoking_Count	8813	2884	-	-
Smoking_Proportion	0.3655	0.3742	0.17003	0
Alcohol_Consumer_Count	17522	5308	-	-
Alcohol_Consumer_Proportion	0.7268	0.6887	1.0437e-10	1
Lifetime_Depression_Count	5513	1985	-	-
Lifetime_Depression_Proportion	0.2287	0.2576	1.9754e-07	1
