## Supplementary material for "Comprehensive Assessment of Sleep Duration, Insomnia and Brain Structure within the UK Biobank Cohort": Sample Information: UKB-Sleep-Brainstruct-Sample-Info-Recommended-Shorter-Morphometric-Global-Lobar-Reduced-Model-I.csv

Characteristic	Exposure_Controls	Exposure_Cases	Diff_P_Val	Diff_Significant
Sample_Size	25310	8214	-	-
Males_Count	11811	3458	5.1666e-13	1
Females_Count	13499	4756	5.1666e-13	1
Age_Mean	63.68	62.87	1.0245e-17	1
Age_SD	7.45	7.58	-	-
Ethnic_Minority_Count	2024	789	-	-
Ethnic_Minority_Proportion	0.08	0.0961	4.894e-06	1
Townsend_Mean	-2	-1.76	3.354e-12	1
Townsend_SD	2.66	2.77	-	-
BMI_Mean	26.34	26.85	8.0957e-20	1
BMI_SD	4.29	4.66	-	-
Vascular_Medicated_Count	8320	2689	-	-
Vascular_Medicated_Proportion	0.3287	0.3274	0.82014	0
Diabetic_Count	1238	458	-	-
Diabetic_Proportion	0.0489	0.0558	0.013911	1
Smoking_Count	9301	3109	-	-
Smoking_Proportion	0.3675	0.3785	0.072374	0
Alcohol_Consumer_Count	18322	5608	-	-
Alcohol_Consumer_Proportion	0.7239	0.6827	7.3581e-13	1
