## Supplementary material for "Comprehensive Assessment of Sleep Duration, Insomnia and Brain Structure within the UK Biobank Cohort": Sample Information: UKB-Sleep-Brainstruct-Sample-Info-Recommended-Shorter-Morphometric-Global-Lobar-Reduced-Model-II.csv

Characteristic	Exposure_Controls	Exposure_Cases	Diff_P_Val	Diff_Significant
Sample_Size	26385	8574	-	-
Males_Count	12291	3585	1.2766e-14	1
Females_Count	14094	4989	1.2766e-14	1
Age_Mean	63.71	62.92	2.1786e-17	1
Age_SD	7.46	7.59	-	-
Ethnic_Minority_Count	2136	840	-	-
Ethnic_Minority_Proportion	0.081	0.098	9.3535e-07	1
Townsend_Mean	-1.98	-1.74	1.3992e-12	1
Townsend_SD	2.67	2.79	-	-
