## Supplementary material for "Comprehensive Assessment of Sleep Duration, Insomnia and Brain Structure within the UK Biobank Cohort": Sample Information: UKB-Sleep-Brainstruct-Sample-Info-Recommended-Shorter-Morphometric-Regional-Main-Model.csv

Characteristic	Exposure_Controls	Exposure_Cases	Diff_P_Val	Diff_Significant
Sample_Size	24185	7717	-	-
Males_Count	11575	3345	4.5064e-12	1
Females_Count	12610	4372	4.5064e-12	1
Age_Mean	63.68	62.87	1.8804e-16	1
Age_SD	7.47	7.61	-	-
Ethnic_Minority_Count	1944	739	-	-
Ethnic_Minority_Proportion	0.0804	0.0958	2.2434e-05	1
Townsend_Mean	-2.01	-1.79	3.5596e-10	1
Townsend_SD	2.65	2.76	-	-
BMI_Mean	26.35	26.86	2.3105e-19	1
BMI_SD	4.27	4.64	-	-
Vascular_Medicated_Count	7934	2528	-	-
Vascular_Medicated_Proportion	0.3281	0.3276	0.93946	0
Diabetic_Count	1194	427	-	-
Diabetic_Proportion	0.0494	0.0553	0.037822	1
Smoking_Count	8836	2895	-	-
Smoking_Proportion	0.3654	0.3751	0.12023	0
Alcohol_Consumer_Count	17573	5320	-	-
Alcohol_Consumer_Proportion	0.7266	0.6894	2.5476e-10	1
Lifetime_Depression_Count	5540	1977	-	-
Lifetime_Depression_Proportion	0.2291	0.2562	1.0197e-06	1
