## Supplementary material for "Comprehensive Assessment of Sleep Duration, Insomnia and Brain Structure within the UK Biobank Cohort": Sample Information: UKB-Sleep-Brainstruct-Sample-Info-Recommended-Shorter-Morphometric-Regional-Reduced-Model-I.csv

Characteristic	Exposure_Controls	Exposure_Cases	Diff_P_Val	Diff_Significant
Sample_Size	25387	8226	-	-
Males_Count	11869	3468	3.6261e-13	1
Females_Count	13518	4758	3.6261e-13	1
Age_Mean	63.7	62.9	3.1786e-17	1
Age_SD	7.46	7.59	-	-
Ethnic_Minority_Count	2044	792	-	-
Ethnic_Minority_Proportion	0.0805	0.0963	7.7793e-06	1
Townsend_Mean	-1.99	-1.76	6.0152e-12	1
Townsend_SD	2.66	2.77	-	-
BMI_Mean	26.35	26.84	7.6365e-19	1
BMI_SD	4.29	4.65	-	-
Vascular_Medicated_Count	8345	2689	-	-
Vascular_Medicated_Proportion	0.3287	0.3269	0.75983	0
Diabetic_Count	1255	458	-	-
Diabetic_Proportion	0.0494	0.0557	0.025265	1
Smoking_Count	9325	3122	-	-
Smoking_Proportion	0.3673	0.3795	0.046179	1
Alcohol_Consumer_Count	18370	5620	-	-
Alcohol_Consumer_Proportion	0.7236	0.6832	1.8603e-12	1
