## Supplementary material for "Comprehensive Assessment of Sleep Duration, Insomnia and Brain Structure within the UK Biobank Cohort": Sample Information: UKB-Sleep-Brainstruct-Sample-Info-Recommended-Shorter-Morphometric-Regional-Reduced-Model-II.csv

Characteristic	Exposure_Controls	Exposure_Cases	Diff_P_Val	Diff_Significant
Sample_Size	26469	8583	-	-
Males_Count	12353	3594	8.8982e-15	1
Females_Count	14116	4989	8.8982e-15	1
Age_Mean	63.73	62.95	5.8851e-17	1
Age_SD	7.47	7.6	-	-
Ethnic_Minority_Count	2156	842	-	-
Ethnic_Minority_Proportion	0.0815	0.0981	1.6503e-06	1
Townsend_Mean	-1.98	-1.74	2.7329e-12	1
Townsend_SD	2.67	2.79	-	-
