## Supplementary material for "Comprehensive Assessment of Sleep Duration, Insomnia and Brain Structure within the UK Biobank Cohort": Sample Information: UKB-Sleep-Brainstruct-Sample-Info-Recommended-Shorter-NODDI-Global-Fibers-Main-Model.csv

Characteristic	Exposure_Controls	Exposure_Cases	Diff_P_Val	Diff_Significant
Sample_Size	22188	7101	-	-
Males_Count	10571	3064	3.8972e-11	1
Females_Count	11617	4037	3.8972e-11	1
Age_Mean	63.58	62.77	2.2681e-15	1
Age_SD	7.43	7.61	-	-
Ethnic_Minority_Count	1769	683	-	-
Ethnic_Minority_Proportion	0.0797	0.0962	1.3139e-05	1
Townsend_Mean	-2.01	-1.78	1.8262e-10	1
Townsend_SD	2.64	2.76	-	-
BMI_Mean	26.31	26.86	6.7926e-21	1
BMI_SD	4.23	4.64	-	-
Vascular_Medicated_Count	7182	2288	-	-
Vascular_Medicated_Proportion	0.3237	0.3222	0.81644	0
Diabetic_Count	1024	385	-	-
Diabetic_Proportion	0.0462	0.0542	0.005696	1
Smoking_Count	8027	2649	-	-
Smoking_Proportion	0.3618	0.373	0.085789	0
Alcohol_Consumer_Count	16146	4889	-	-
Alcohol_Consumer_Proportion	0.7277	0.6885	1.6574e-10	1
Lifetime_Depression_Count	5090	1825	-	-
Lifetime_Depression_Proportion	0.2294	0.257	1.8688e-06	1
