## Supplementary material for "Comprehensive Assessment of Sleep Duration, Insomnia and Brain Structure within the UK Biobank Cohort": Sample Information: UKB-Sleep-Brainstruct-Sample-Info-Recommended-Shorter-NODDI-Global-Fibers-Reduced-Model-I.csv

Characteristic	Exposure_Controls	Exposure_Cases	Diff_P_Val	Diff_Significant
Sample_Size	23309	7553	-	-
Males_Count	10844	3164	2.1083e-12	1
Females_Count	12465	4389	2.1083e-12	1
Age_Mean	63.6	62.8	5.3094e-16	1
Age_SD	7.41	7.59	-	-
Ethnic_Minority_Count	1860	730	-	-
Ethnic_Minority_Proportion	0.0798	0.0967	4.4177e-06	1
Townsend_Mean	-1.99	-1.76	8.4418e-11	1
Townsend_SD	2.66	2.76	-	-
BMI_Mean	26.31	26.84	1.151e-19	1
BMI_SD	4.25	4.64	-	-
Vascular_Medicated_Count	7562	2431	-	-
Vascular_Medicated_Proportion	0.3244	0.3219	0.67884	0
Diabetic_Count	1076	412	-	-
Diabetic_Proportion	0.0462	0.0545	0.0031116	1
Smoking_Count	8476	2846	-	-
Smoking_Proportion	0.3636	0.3768	0.03906	1
Alcohol_Consumer_Count	16899	5160	-	-
Alcohol_Consumer_Proportion	0.725	0.6832	2.625e-12	1
