## Supplementary material for "Comprehensive Assessment of Sleep Duration, Insomnia and Brain Structure within the UK Biobank Cohort": Sample Information: UKB-Sleep-Brainstruct-Sample-Info-Recommended-Shorter-NODDI-Global-Fibers-Reduced-Model-II.csv

Characteristic	Exposure_Controls	Exposure_Cases	Diff_P_Val	Diff_Significant
Sample_Size	24326	7887	-	-
Males_Count	11306	3284	6.2791e-14	1
Females_Count	13020	4603	6.2791e-14	1
Age_Mean	63.63	62.85	6.6221e-16	1
Age_SD	7.42	7.61	-	-
Ethnic_Minority_Count	1965	777	-	-
Ethnic_Minority_Proportion	0.0808	0.0985	9.3103e-07	1
Townsend_Mean	-1.97	-1.74	3.499e-11	1
Townsend_SD	2.67	2.77	-	-
