## Supplementary material for "Comprehensive Assessment of Sleep Duration, Insomnia and Brain Structure within the UK Biobank Cohort": Sample Information: UKB-Sleep-Brainstruct-Sample-Info-Recommended-Shorter-NODDI-Tracts-Main-Model.csv

Characteristic	Exposure_Controls	Exposure_Cases	Diff_P_Val	Diff_Significant
Sample_Size	22262	7117	-	-
Males_Count	10612	3074	4.4013e-11	1
Females_Count	11650	4043	4.4013e-11	1
Age_Mean	63.59	62.78	1.3719e-15	1
Age_SD	7.43	7.61	-	-
Ethnic_Minority_Count	1780	686	-	-
Ethnic_Minority_Proportion	0.08	0.0964	1.3506e-05	1
Townsend_Mean	-2.01	-1.78	2.6657e-10	1
Townsend_SD	2.64	2.76	-	-
BMI_Mean	26.31	26.86	7.1336e-21	1
BMI_SD	4.23	4.64	-	-
Vascular_Medicated_Count	7215	2296	-	-
Vascular_Medicated_Proportion	0.3241	0.3226	0.81546	0
Diabetic_Count	1033	389	-	-
Diabetic_Proportion	0.0464	0.0547	0.004728	1
Smoking_Count	8054	2653	-	-
Smoking_Proportion	0.3618	0.3728	0.093643	0
Alcohol_Consumer_Count	16194	4900	-	-
Alcohol_Consumer_Proportion	0.7274	0.6885	2.0934e-10	1
Lifetime_Depression_Count	5103	1829	-	-
Lifetime_Depression_Proportion	0.2292	0.257	1.5686e-06	1
