## Supplementary material for "Comprehensive Assessment of Sleep Duration, Insomnia and Brain Structure within the UK Biobank Cohort": Sample Information: UKB-Sleep-Brainstruct-Sample-Info-Recommended-Shorter-NODDI-Tracts-Reduced-Model-I.csv

Characteristic	Exposure_Controls	Exposure_Cases	Diff_P_Val	Diff_Significant
Sample_Size	23386	7570	-	-
Males_Count	10886	3175	2.6001e-12	1
Females_Count	12500	4395	2.6001e-12	1
Age_Mean	63.62	62.81	3.341e-16	1
Age_SD	7.42	7.59	-	-
Ethnic_Minority_Count	1871	733	-	-
Ethnic_Minority_Proportion	0.08	0.0968	4.5657e-06	1
Townsend_Mean	-1.99	-1.77	1.3011e-10	1
Townsend_SD	2.66	2.76	-	-
BMI_Mean	26.31	26.84	1.1686e-19	1
BMI_SD	4.25	4.64	-	-
Vascular_Medicated_Count	7596	2440	-	-
Vascular_Medicated_Proportion	0.3248	0.3223	0.6881	0
Diabetic_Count	1086	416	-	-
Diabetic_Proportion	0.0464	0.055	0.0027249	1
Smoking_Count	8505	2851	-	-
Smoking_Proportion	0.3637	0.3766	0.042325	1
Alcohol_Consumer_Count	16950	5172	-	-
Alcohol_Consumer_Proportion	0.7248	0.6832	3.3751e-12	1
