## Supplementary material for "Comprehensive Assessment of Sleep Duration, Insomnia and Brain Structure within the UK Biobank Cohort": Sample Information: UKB-Sleep-Brainstruct-Sample-Info-Recommended-Shorter-NODDI-Tracts-Reduced-Model-II.csv

Characteristic	Exposure_Controls	Exposure_Cases	Diff_P_Val	Diff_Significant
Sample_Size	24404	7908	-	-
Males_Count	11348	3296	7.1631e-14	1
Females_Count	13056	4612	7.1631e-14	1
Age_Mean	63.65	62.86	4.3732e-16	1
Age_SD	7.43	7.61	-	-
Ethnic_Minority_Count	1976	782	-	-
Ethnic_Minority_Proportion	0.081	0.0989	7.208e-07	1
Townsend_Mean	-1.97	-1.74	5.9935e-11	1
Townsend_SD	2.67	2.77	-	-
