## Supplementary material for "Comprehensive Assessment of Sleep Duration, Insomnia and Brain Structure within the UK Biobank Cohort": Sample Information: UKB-Sleep-Brainstruct-Sample-Info-Recommended-Shorter-WMH-Volumes-Main-Model.csv

Characteristic	Exposure_Controls	Exposure_Cases	Diff_P_Val	Diff_Significant
Sample_Size	23261	7418	-	-
Males_Count	11150	3223	1.5629e-11	1
Females_Count	12111	4195	1.5629e-11	1
Age_Mean	63.69	62.86	1.8935e-16	1
Age_SD	7.47	7.61	-	-
Ethnic_Minority_Count	1851	708	-	-
Ethnic_Minority_Proportion	0.0796	0.0954	1.678e-05	1
Townsend_Mean	-2.02	-1.78	7.4564e-11	1
Townsend_SD	2.64	2.76	-	-
BMI_Mean	26.34	26.87	2.9884e-20	1
BMI_SD	4.25	4.64	-	-
Vascular_Medicated_Count	7616	2432	-	-
Vascular_Medicated_Proportion	0.3274	0.3279	0.94443	0
Diabetic_Count	1118	409	-	-
Diabetic_Proportion	0.0481	0.0551	0.014726	1
Smoking_Count	8475	2772	-	-
Smoking_Proportion	0.3643	0.3737	0.14597	0
Alcohol_Consumer_Count	16920	5113	-	-
Alcohol_Consumer_Proportion	0.7274	0.6893	2.071e-10	1
Lifetime_Depression_Count	5311	1902	-	-
Lifetime_Depression_Proportion	0.2283	0.2564	6.8305e-07	1
