## Supplementary material for "Comprehensive Assessment of Sleep Duration, Insomnia and Brain Structure within the UK Biobank Cohort": Sample Information: UKB-Sleep-Brainstruct-Sample-Info-Recommended-Shorter-WMH-Volumes-Reduced-Model-I.csv

Characteristic	Exposure_Controls	Exposure_Cases	Diff_P_Val	Diff_Significant
Sample_Size	24427	7895	-	-
Males_Count	11433	3334	1.2934e-12	1
Females_Count	12994	4561	1.2934e-12	1
Age_Mean	63.71	62.89	4.5455e-17	1
Age_SD	7.46	7.6	-	-
Ethnic_Minority_Count	1947	758	-	-
Ethnic_Minority_Proportion	0.0797	0.096	5.4266e-06	1
Townsend_Mean	-2	-1.77	1.3198e-11	1
Townsend_SD	2.65	2.76	-	-
BMI_Mean	26.34	26.85	1.99e-19	1
BMI_SD	4.26	4.64	-	-
Vascular_Medicated_Count	8013	2586	-	-
Vascular_Medicated_Proportion	0.328	0.3275	0.9358	0
Diabetic_Count	1177	439	-	-
Diabetic_Proportion	0.0482	0.0556	0.0085383	1
Smoking_Count	8947	2980	-	-
Smoking_Proportion	0.3663	0.3775	0.07353	0
Alcohol_Consumer_Count	17700	5396	-	-
Alcohol_Consumer_Proportion	0.7246	0.6835	1.9791e-12	1
