## Supplementary material for "Comprehensive Assessment of Sleep Duration, Insomnia and Brain Structure within the UK Biobank Cohort": Sample Information: UKB-Sleep-Brainstruct-Sample-Info-Recommended-Shorter-WMH-Volumes-Reduced-Model-II.csv

Characteristic	Exposure_Controls	Exposure_Cases	Diff_P_Val	Diff_Significant
Sample_Size	25490	8250	-	-
Males_Count	11916	3461	2.8967e-14	1
Females_Count	13574	4789	2.8967e-14	1
Age_Mean	63.74	62.95	7.025e-17	1
Age_SD	7.46	7.61	-	-
Ethnic_Minority_Count	2056	810	-	-
Ethnic_Minority_Proportion	0.0807	0.0982	6.9791e-07	1
Townsend_Mean	-1.98	-1.75	6.8599e-12	1
Townsend_SD	2.67	2.78	-	-
