## Supplementary material for "Comprehensive Assessment of Sleep Duration, Insomnia and Brain Structure within the UK Biobank Cohort": Sample Information: UKB-Sleep-Brainstruct-Sample-Info-Sleep-Duration-BrainAge-Gap-Main-Model.csv

Characteristic	Complete_Sample
Sample_Size	17310
Males_Count	8185
Females_Count	9125
Age_Mean	62.4
Age_SD	7.47
Ethnic_Minority_Count	1290
Ethnic_Minority_Proportion	0.0745
Townsend_Mean	-2.05
Townsend_SD	2.61
BMI_Mean	26.59
BMI_SD	4.41
Vascular_Medicated_Count	5453
Vascular_Medicated_Proportion	0.315
Diabetic_Count	892
Diabetic_Proportion	0.0515
Smoking_Count	6456
Smoking_Proportion	0.373
Alcohol_Consumer_Count	12417
Alcohol_Consumer_Proportion	0.7173
Lifetime_Depression_Count	4302
Lifetime_Depression_Proportion	0.2485
