## Supplementary material for "Comprehensive Assessment of Sleep Duration, Insomnia and Brain Structure within the UK Biobank Cohort": Sample Information: UKB-Sleep-Brainstruct-Sample-Info-Sleep-Duration-BrainAge-Gap-Reduced-Model-I.csv

Characteristic	Complete_Sample
Sample_Size	18257
Males_Count	8409
Females_Count	9848
Age_Mean	62.43
Age_SD	7.46
Ethnic_Minority_Count	1363
Ethnic_Minority_Proportion	0.0747
Townsend_Mean	-2.04
Townsend_SD	2.62
BMI_Mean	26.6
BMI_SD	4.42
Vascular_Medicated_Count	5768
Vascular_Medicated_Proportion	0.3159
Diabetic_Count	946
Diabetic_Proportion	0.0518
Smoking_Count	6870
Smoking_Proportion	0.3763
Alcohol_Consumer_Count	13010
Alcohol_Consumer_Proportion	0.7126
