## Supplementary material for "Comprehensive Assessment of Sleep Duration, Insomnia and Brain Structure within the UK Biobank Cohort": Sample Information: UKB-Sleep-Brainstruct-Sample-Info-Sleep-Duration-BrainAge-Gap-Reduced-Model-II.csv

Characteristic	Complete_Sample
Sample_Size	18830
Males_Count	8647
Females_Count	10183
Age_Mean	62.45
Age_SD	7.47
Ethnic_Minority_Count	1414
Ethnic_Minority_Proportion	0.0751
Townsend_Mean	-2.02
Townsend_SD	2.63
