## Supplementary material for "Comprehensive Assessment of Sleep Duration, Insomnia and Brain Structure within the UK Biobank Cohort": Sample Information: UKB-Sleep-Brainstruct-Sample-Info-Sleep-Duration-DTI-Global-Fibers-Main-Model.csv

Characteristic	Complete_Sample
Sample_Size	29884
Males_Count	13919
Females_Count	15965
Age_Mean	63.42
Age_SD	7.48
Ethnic_Minority_Count	2520
Ethnic_Minority_Proportion	0.0843
Townsend_Mean	-1.95
Townsend_SD	2.68
BMI_Mean	26.47
BMI_SD	4.36
Vascular_Medicated_Count	9732
Vascular_Medicated_Proportion	0.3257
Diabetic_Count	1475
Diabetic_Proportion	0.0494
Smoking_Count	10923
Smoking_Proportion	0.3655
Alcohol_Consumer_Count	21432
Alcohol_Consumer_Proportion	0.7172
Lifetime_Depression_Count	7094
Lifetime_Depression_Proportion	0.2374
