## Supplementary material for "Comprehensive Assessment of Sleep Duration, Insomnia and Brain Structure within the UK Biobank Cohort": Sample Information: UKB-Sleep-Brainstruct-Sample-Info-Sleep-Duration-DTI-Global-Fibers-Reduced-Model-I.csv

Characteristic	Complete_Sample
Sample_Size	31507
Males_Count	14308
Females_Count	17199
Age_Mean	63.45
Age_SD	7.47
Ethnic_Minority_Count	2661
Ethnic_Minority_Proportion	0.0845
Townsend_Mean	-1.93
Townsend_SD	2.69
BMI_Mean	26.47
BMI_SD	4.37
Vascular_Medicated_Count	10282
Vascular_Medicated_Proportion	0.3263
Diabetic_Count	1562
Diabetic_Proportion	0.0496
Smoking_Count	11597
Smoking_Proportion	0.3681
Alcohol_Consumer_Count	22480
Alcohol_Consumer_Proportion	0.7135
