## Supplementary material for "Comprehensive Assessment of Sleep Duration, Insomnia and Brain Structure within the UK Biobank Cohort": Sample Information: UKB-Sleep-Brainstruct-Sample-Info-Sleep-Duration-DTI-Global-Fibers-Reduced-Model-II.csv

Characteristic	Complete_Sample
Sample_Size	32881
Males_Count	14894
Females_Count	17987
Age_Mean	63.48
Age_SD	7.48
Ethnic_Minority_Count	2821
Ethnic_Minority_Proportion	0.0858
Townsend_Mean	-1.91
Townsend_SD	2.7
