## Supplementary material for "Comprehensive Assessment of Sleep Duration, Insomnia and Brain Structure within the UK Biobank Cohort": Sample Information: UKB-Sleep-Brainstruct-Sample-Info-Sleep-Duration-DTI-Tracts-Main-Model.csv

Characteristic	Complete_Sample
Sample_Size	29900
Males_Count	13928
Females_Count	15972
Age_Mean	63.43
Age_SD	7.49
Ethnic_Minority_Count	2520
Ethnic_Minority_Proportion	0.0843
Townsend_Mean	-1.95
Townsend_SD	2.68
BMI_Mean	26.47
BMI_SD	4.36
Vascular_Medicated_Count	9738
Vascular_Medicated_Proportion	0.3257
Diabetic_Count	1476
Diabetic_Proportion	0.0494
Smoking_Count	10932
Smoking_Proportion	0.3656
Alcohol_Consumer_Count	21444
Alcohol_Consumer_Proportion	0.7172
Lifetime_Depression_Count	7098
Lifetime_Depression_Proportion	0.2374
