## Supplementary material for "Comprehensive Assessment of Sleep Duration, Insomnia and Brain Structure within the UK Biobank Cohort": Sample Information: UKB-Sleep-Brainstruct-Sample-Info-Sleep-Duration-DTI-Tracts-Reduced-Model-I.csv

Characteristic	Complete_Sample
Sample_Size	31525
Males_Count	14319
Females_Count	17206
Age_Mean	63.45
Age_SD	7.47
Ethnic_Minority_Count	2661
Ethnic_Minority_Proportion	0.0844
Townsend_Mean	-1.93
Townsend_SD	2.69
BMI_Mean	26.47
BMI_SD	4.37
Vascular_Medicated_Count	10290
Vascular_Medicated_Proportion	0.3264
Diabetic_Count	1563
Diabetic_Proportion	0.0496
Smoking_Count	11606
Smoking_Proportion	0.3682
Alcohol_Consumer_Count	22493
Alcohol_Consumer_Proportion	0.7135
