## Supplementary material for "Comprehensive Assessment of Sleep Duration, Insomnia and Brain Structure within the UK Biobank Cohort": Sample Information: UKB-Sleep-Brainstruct-Sample-Info-Sleep-Duration-Global-Volumes-Main-Model.csv

Characteristic	Complete_Sample
Sample_Size	32119
Males_Count	15077
Females_Count	17042
Age_Mean	63.46
Age_SD	7.53
Ethnic_Minority_Count	2705
Ethnic_Minority_Proportion	0.0842
Townsend_Mean	-1.95
Townsend_SD	2.68
BMI_Mean	26.5
BMI_SD	4.39
Vascular_Medicated_Count	10589
Vascular_Medicated_Proportion	0.3297
Diabetic_Count	1651
Diabetic_Proportion	0.0514
Smoking_Count	11830
Smoking_Proportion	0.3683
Alcohol_Consumer_Count	23026
Alcohol_Consumer_Proportion	0.7169
Lifetime_Depression_Count	7638
Lifetime_Depression_Proportion	0.2378
