## Supplementary material for "Comprehensive Assessment of Sleep Duration, Insomnia and Brain Structure within the UK Biobank Cohort": Sample Information: UKB-Sleep-Brainstruct-Sample-Info-Sleep-Duration-Global-Volumes-Reduced-Model-I.csv

Characteristic	Complete_Sample
Sample_Size	33851
Males_Count	15500
Females_Count	18351
Age_Mean	63.48
Age_SD	7.51
Ethnic_Minority_Count	2861
Ethnic_Minority_Proportion	0.0845
Townsend_Mean	-1.93
Townsend_SD	2.7
BMI_Mean	26.5
BMI_SD	4.4
Vascular_Medicated_Count	11171
Vascular_Medicated_Proportion	0.33
Diabetic_Count	1747
Diabetic_Proportion	0.0516
Smoking_Count	12559
Smoking_Proportion	0.371
Alcohol_Consumer_Count	24132
Alcohol_Consumer_Proportion	0.7129
