## Supplementary material for "Comprehensive Assessment of Sleep Duration, Insomnia and Brain Structure within the UK Biobank Cohort": Sample Information: UKB-Sleep-Brainstruct-Sample-Info-Sleep-Duration-Global-Volumes-Reduced-Model-II.csv

Characteristic	Complete_Sample
Sample_Size	35295
Males_Count	16122
Females_Count	19173
Age_Mean	63.52
Age_SD	7.52
Ethnic_Minority_Count	3026
Ethnic_Minority_Proportion	0.0857
Townsend_Mean	-1.91
Townsend_SD	2.71
