## Supplementary material for "Comprehensive Assessment of Sleep Duration, Insomnia and Brain Structure within the UK Biobank Cohort": Sample Information: UKB-Sleep-Brainstruct-Sample-Info-Sleep-Duration-Morphometric-Global-Lobar-Main-Model.csv

Characteristic	Complete_Sample
Sample_Size	32199
Males_Count	15033
Females_Count	17166
Age_Mean	63.48
Age_SD	7.51
Ethnic_Minority_Count	2693
Ethnic_Minority_Proportion	0.0836
Townsend_Mean	-1.95
Townsend_SD	2.68
BMI_Mean	26.49
BMI_SD	4.39
Vascular_Medicated_Count	10623
Vascular_Medicated_Proportion	0.3299
Diabetic_Count	1650
Diabetic_Proportion	0.0512
Smoking_Count	11852
Smoking_Proportion	0.3681
Alcohol_Consumer_Count	23081
Alcohol_Consumer_Proportion	0.7168
Lifetime_Depression_Count	7649
Lifetime_Depression_Proportion	0.2376
