## Supplementary material for "Comprehensive Assessment of Sleep Duration, Insomnia and Brain Structure within the UK Biobank Cohort": Sample Information: UKB-Sleep-Brainstruct-Sample-Info-Sleep-Duration-Morphometric-Global-Lobar-Reduced-Model-I.csv

Characteristic	Complete_Sample
Sample_Size	33944
Males_Count	15466
Females_Count	18478
Age_Mean	63.5
Age_SD	7.49
Ethnic_Minority_Count	2850
Ethnic_Minority_Proportion	0.084
Townsend_Mean	-1.93
Townsend_SD	2.69
BMI_Mean	26.49
BMI_SD	4.41
Vascular_Medicated_Count	11212
Vascular_Medicated_Proportion	0.3303
Diabetic_Count	1748
Diabetic_Proportion	0.0515
Smoking_Count	12584
Smoking_Proportion	0.3707
Alcohol_Consumer_Count	24198
Alcohol_Consumer_Proportion	0.7129
