## Supplementary material for "Comprehensive Assessment of Sleep Duration, Insomnia and Brain Structure within the UK Biobank Cohort": Sample Information: UKB-Sleep-Brainstruct-Sample-Info-Sleep-Duration-Morphometric-Global-Lobar-Reduced-Model-II.csv

Characteristic	Complete_Sample
Sample_Size	35389
Males_Count	16077
Females_Count	19312
Age_Mean	63.53
Age_SD	7.5
Ethnic_Minority_Count	3016
Ethnic_Minority_Proportion	0.0852
Townsend_Mean	-1.91
Townsend_SD	2.7
