## Supplementary material for "Comprehensive Assessment of Sleep Duration, Insomnia and Brain Structure within the UK Biobank Cohort": Sample Information: UKB-Sleep-Brainstruct-Sample-Info-Sleep-Duration-Morphometric-Regional-Main-Model.csv

Characteristic	Complete_Sample
Sample_Size	32283
Males_Count	15102
Females_Count	17181
Age_Mean	63.5
Age_SD	7.51
Ethnic_Minority_Count	2715
Ethnic_Minority_Proportion	0.0841
Townsend_Mean	-1.95
Townsend_SD	2.68
BMI_Mean	26.5
BMI_SD	4.39
Vascular_Medicated_Count	10642
Vascular_Medicated_Proportion	0.3296
Diabetic_Count	1668
Diabetic_Proportion	0.0517
Smoking_Count	11888
Smoking_Proportion	0.3682
Alcohol_Consumer_Count	23144
Alcohol_Consumer_Proportion	0.7169
Lifetime_Depression_Count	7669
Lifetime_Depression_Proportion	0.2376
