## Supplementary material for "Comprehensive Assessment of Sleep Duration, Insomnia and Brain Structure within the UK Biobank Cohort": Sample Information: UKB-Sleep-Brainstruct-Sample-Info-Sleep-Duration-Morphometric-Regional-Reduced-Model-I.csv

Characteristic	Complete_Sample
Sample_Size	34031
Males_Count	15533
Females_Count	18498
Age_Mean	63.52
Age_SD	7.5
Ethnic_Minority_Count	2872
Ethnic_Minority_Proportion	0.0844
Townsend_Mean	-1.93
Townsend_SD	2.69
BMI_Mean	26.5
BMI_SD	4.41
Vascular_Medicated_Count	11235
Vascular_Medicated_Proportion	0.3301
Diabetic_Count	1766
Diabetic_Proportion	0.0519
Smoking_Count	12623
Smoking_Proportion	0.3709
Alcohol_Consumer_Count	24258
Alcohol_Consumer_Proportion	0.7128
