## Supplementary material for "Comprehensive Assessment of Sleep Duration, Insomnia and Brain Structure within the UK Biobank Cohort": Sample Information: UKB-Sleep-Brainstruct-Sample-Info-Sleep-Duration-Morphometric-Regional-Reduced-Model-II.csv

Characteristic	Complete_Sample
Sample_Size	35480
Males_Count	16147
Females_Count	19333
Age_Mean	63.55
Age_SD	7.51
Ethnic_Minority_Count	3037
Ethnic_Minority_Proportion	0.0856
Townsend_Mean	-1.91
Townsend_SD	2.71
