## Supplementary material for "Comprehensive Assessment of Sleep Duration, Insomnia and Brain Structure within the UK Biobank Cohort": Sample Information: UKB-Sleep-Brainstruct-Sample-Info-Sleep-Duration-NODDI-Global-Fibers-Main-Model.csv

Characteristic	Complete_Sample
Sample_Size	29627
Males_Count	13798
Females_Count	15829
Age_Mean	63.39
Age_SD	7.48
Ethnic_Minority_Count	2480
Ethnic_Minority_Proportion	0.0837
Townsend_Mean	-1.95
Townsend_SD	2.68
BMI_Mean	26.46
BMI_SD	4.36
Vascular_Medicated_Count	9624
Vascular_Medicated_Proportion	0.3248
Diabetic_Count	1448
Diabetic_Proportion	0.0489
Smoking_Count	10813
Smoking_Proportion	0.365
Alcohol_Consumer_Count	21255
Alcohol_Consumer_Proportion	0.7174
Lifetime_Depression_Count	7051
Lifetime_Depression_Proportion	0.238
