## Supplementary material for "Comprehensive Assessment of Sleep Duration, Insomnia and Brain Structure within the UK Biobank Cohort": Sample Information: UKB-Sleep-Brainstruct-Sample-Info-Sleep-Duration-NODDI-Global-Fibers-Reduced-Model-I.csv

Characteristic	Complete_Sample
Sample_Size	31230
Males_Count	14180
Females_Count	17050
Age_Mean	63.42
Age_SD	7.47
Ethnic_Minority_Count	2621
Ethnic_Minority_Proportion	0.0839
Townsend_Mean	-1.93
Townsend_SD	2.69
BMI_Mean	26.47
BMI_SD	4.38
Vascular_Medicated_Count	10164
Vascular_Medicated_Proportion	0.3255
Diabetic_Count	1531
Diabetic_Proportion	0.049
Smoking_Count	11476
Smoking_Proportion	0.3675
Alcohol_Consumer_Count	22294
Alcohol_Consumer_Proportion	0.7139
