## Supplementary material for "Comprehensive Assessment of Sleep Duration, Insomnia and Brain Structure within the UK Biobank Cohort": Sample Information: UKB-Sleep-Brainstruct-Sample-Info-Sleep-Duration-NODDI-Tracts-Main-Model.csv

Characteristic	Complete_Sample
Sample_Size	29718
Males_Count	13850
Females_Count	15868
Age_Mean	63.41
Age_SD	7.49
Ethnic_Minority_Count	2494
Ethnic_Minority_Proportion	0.0839
Townsend_Mean	-1.95
Townsend_SD	2.68
BMI_Mean	26.46
BMI_SD	4.36
Vascular_Medicated_Count	9665
Vascular_Medicated_Proportion	0.3252
Diabetic_Count	1461
Diabetic_Proportion	0.0492
Smoking_Count	10844
Smoking_Proportion	0.3649
Alcohol_Consumer_Count	21315
Alcohol_Consumer_Proportion	0.7172
Lifetime_Depression_Count	7068
Lifetime_Depression_Proportion	0.2378
