## Supplementary material for "Comprehensive Assessment of Sleep Duration, Insomnia and Brain Structure within the UK Biobank Cohort": Sample Information: UKB-Sleep-Brainstruct-Sample-Info-Sleep-Duration-NODDI-Tracts-Reduced-Model-I.csv

Characteristic	Complete_Sample
Sample_Size	31325
Males_Count	14234
Females_Count	17091
Age_Mean	63.43
Age_SD	7.47
Ethnic_Minority_Count	2635
Ethnic_Minority_Proportion	0.0841
Townsend_Mean	-1.93
Townsend_SD	2.69
BMI_Mean	26.47
BMI_SD	4.38
Vascular_Medicated_Count	10207
Vascular_Medicated_Proportion	0.3258
Diabetic_Count	1545
Diabetic_Proportion	0.0493
Smoking_Count	11510
Smoking_Proportion	0.3674
Alcohol_Consumer_Count	22358
Alcohol_Consumer_Proportion	0.7137
