## Supplementary material for "Comprehensive Assessment of Sleep Duration, Insomnia and Brain Structure within the UK Biobank Cohort": Sample Information: UKB-Sleep-Brainstruct-Sample-Info-Sleep-Duration-WMH-Volumes-Main-Model.csv

Characteristic	Complete_Sample
Sample_Size	31045
Males_Count	14548
Females_Count	16497
Age_Mean	63.5
Age_SD	7.52
Ethnic_Minority_Count	2590
Ethnic_Minority_Proportion	0.0834
Townsend_Mean	-1.96
Townsend_SD	2.68
BMI_Mean	26.49
BMI_SD	4.37
Vascular_Medicated_Count	10218
Vascular_Medicated_Proportion	0.3291
Diabetic_Count	1570
Diabetic_Proportion	0.0506
Smoking_Count	11393
Smoking_Proportion	0.367
Alcohol_Consumer_Count	22272
Alcohol_Consumer_Proportion	0.7174
Lifetime_Depression_Count	7356
Lifetime_Depression_Proportion	0.2369
