## Supplementary material for "Comprehensive Assessment of Sleep Duration, Insomnia and Brain Structure within the UK Biobank Cohort": Sample Information: UKB-Sleep-Brainstruct-Sample-Info-Sleep-Duration-WMH-Volumes-Reduced-Model-I.csv

Characteristic	Complete_Sample
Sample_Size	32722
Males_Count	14954
Females_Count	17768
Age_Mean	63.53
Age_SD	7.5
Ethnic_Minority_Count	2739
Ethnic_Minority_Proportion	0.0837
Townsend_Mean	-1.94
Townsend_SD	2.69
BMI_Mean	26.49
BMI_SD	4.38
Vascular_Medicated_Count	10789
Vascular_Medicated_Proportion	0.3297
Diabetic_Count	1664
Diabetic_Proportion	0.0509
Smoking_Count	12090
Smoking_Proportion	0.3695
Alcohol_Consumer_Count	23352
Alcohol_Consumer_Proportion	0.7136
