## Supplementary material for "Comprehensive Assessment of Sleep Duration, Insomnia and Brain Structure within the UK Biobank Cohort": Sample Information: UKB-Sleep-Brainstruct-Sample-Info-Sleep-Duration-WMH-Volumes-Reduced-Model-II.csv

Characteristic	Complete_Sample
Sample_Size	34150
Males_Count	15568
Females_Count	18582
Age_Mean	63.56
Age_SD	7.51
Ethnic_Minority_Count	2903
Ethnic_Minority_Proportion	0.085
Townsend_Mean	-1.92
Townsend_SD	2.7
