## Supplementary material for "Comprehensive Assessment of Sleep Duration, Insomnia and Brain Structure within the UK Biobank Cohort": Sample Information: UKB-Sleep-Brainstruct-Sample-Info-Sleeplessness-BrainAge-Gap-Main-Model.csv

Characteristic	Exposure_Controls	Exposure_Cases	Diff_P_Val	Diff_Significant
Sample_Size	3927	5240	-	-
Males_Count	2412	2125	4.9384e-87	1
Females_Count	1515	3115	4.9384e-87	1
Age_Mean	61.73	62.61	2.8744e-08	1
Age_SD	7.71	7.33	-	-
Ethnic_Minority_Count	355	360	-	-
Ethnic_Minority_Proportion	0.0904	0.0687	0.00012637	1
Townsend_Mean	-2.07	-2.06	0.88065	0
Townsend_SD	2.59	2.63	-	-
BMI_Mean	26.74	26.74	0.98649	0
BMI_SD	4.28	4.69	-	-
Vascular_Medicated_Count	1186	1768	-	-
Vascular_Medicated_Proportion	0.302	0.3374	0.00033304	1
Diabetic_Count	194	315	-	-
Diabetic_Proportion	0.0494	0.0601	0.026663	1
Smoking_Count	1412	2042	-	-
Smoking_Proportion	0.3596	0.3897	0.0032176	1
Alcohol_Consumer_Count	2836	3675	-	-
Alcohol_Consumer_Proportion	0.7222	0.7013	0.029483	1
Lifetime_Depression_Count	736	1603	-	-
Lifetime_Depression_Proportion	0.1874	0.3059	5.9828e-38	1
