## Supplementary material for "Comprehensive Assessment of Sleep Duration, Insomnia and Brain Structure within the UK Biobank Cohort": Sample Information: UKB-Sleep-Brainstruct-Sample-Info-Sleeplessness-BrainAge-Gap-Reduced-Model-I.csv

Characteristic	Exposure_Controls	Exposure_Cases	Diff_P_Val	Diff_Significant
Sample_Size	4063	5621	-	-
Males_Count	2447	2214	3.3048e-91	1
Females_Count	1616	3407	3.3048e-91	1
Age_Mean	61.79	62.61	1.1575e-07	1
Age_SD	7.7	7.35	-	-
Ethnic_Minority_Count	372	385	-	-
Ethnic_Minority_Proportion	0.0916	0.0685	3.0114e-05	1
Townsend_Mean	-2.06	-2.03	0.56798	0
Townsend_SD	2.6	2.64	-	-
BMI_Mean	26.74	26.74	0.97241	0
BMI_SD	4.27	4.69	-	-
Vascular_Medicated_Count	1233	1899	-	-
Vascular_Medicated_Proportion	0.3035	0.3378	0.00035957	1
Diabetic_Count	200	339	-	-
Diabetic_Proportion	0.0492	0.0603	0.018874	1
Smoking_Count	1468	2223	-	-
Smoking_Proportion	0.3613	0.3955	0.00063339	1
Alcohol_Consumer_Count	2918	3916	-	-
Alcohol_Consumer_Proportion	0.7182	0.6967	0.021866	1
