## Supplementary material for "Comprehensive Assessment of Sleep Duration, Insomnia and Brain Structure within the UK Biobank Cohort": Sample Information: UKB-Sleep-Brainstruct-Sample-Info-Sleeplessness-BrainAge-Gap-Reduced-Model-II.csv

Characteristic	Exposure_Controls	Exposure_Cases	Diff_P_Val	Diff_Significant
Sample_Size	4173	5807	-	-
Males_Count	2513	2286	5.3931e-94	1
Females_Count	1660	3521	5.3931e-94	1
Age_Mean	61.78	62.64	1.8498e-08	1
Age_SD	7.7	7.35	-	-
Ethnic_Minority_Count	387	398	-	-
Ethnic_Minority_Proportion	0.0927	0.0685	9.4298e-06	1
Townsend_Mean	-2.04	-2.01	0.66145	0
Townsend_SD	2.62	2.65	-	-
