## Supplementary material for "Comprehensive Assessment of Sleep Duration, Insomnia and Brain Structure within the UK Biobank Cohort": Sample Information: UKB-Sleep-Brainstruct-Sample-Info-Sleeplessness-DTI-Global-Fibers-Main-Model.csv

Characteristic	Exposure_Controls	Exposure_Cases	Diff_P_Val	Diff_Significant
Sample_Size	6692	9326	-	-
Males_Count	4034	3780	2.7401e-134	1
Females_Count	2658	5546	2.7401e-134	1
Age_Mean	62.94	63.59	6.3409e-08	1
Age_SD	7.71	7.41	-	-
Ethnic_Minority_Count	666	723	-	-
Ethnic_Minority_Proportion	0.0995	0.0775	1.0665e-06	1
Townsend_Mean	-1.93	-1.96	0.47302	0
Townsend_SD	2.71	2.67	-	-
BMI_Mean	26.56	26.59	0.60167	0
BMI_SD	4.23	4.58	-	-
Vascular_Medicated_Count	2093	3170	-	-
Vascular_Medicated_Proportion	0.3128	0.3399	0.0003087	1
Diabetic_Count	299	515	-	-
Diabetic_Proportion	0.0447	0.0552	0.0027349	1
Smoking_Count	2381	3547	-	-
Smoking_Proportion	0.3558	0.3803	0.0015135	1
Alcohol_Consumer_Count	4795	6561	-	-
Alcohol_Consumer_Proportion	0.7165	0.7035	0.073812	0
Lifetime_Depression_Count	1183	2714	-	-
Lifetime_Depression_Proportion	0.1768	0.291	5.0968e-62	1
