## Supplementary material for "Comprehensive Assessment of Sleep Duration, Insomnia and Brain Structure within the UK Biobank Cohort": Sample Information: UKB-Sleep-Brainstruct-Sample-Info-Sleeplessness-DTI-Global-Fibers-Reduced-Model-I.csv

Characteristic	Exposure_Controls	Exposure_Cases	Diff_P_Val	Diff_Significant
Sample_Size	6911	9979	-	-
Males_Count	4097	3931	7.0909e-143	1
Females_Count	2814	6048	7.0909e-143	1
Age_Mean	62.98	63.59	2.0996e-07	1
Age_SD	7.7	7.4	-	-
Ethnic_Minority_Count	688	774	-	-
Ethnic_Minority_Proportion	0.0996	0.0776	5.8272e-07	1
Townsend_Mean	-1.93	-1.94	0.71641	0
Townsend_SD	2.71	2.68	-	-
BMI_Mean	26.56	26.6	0.52879	0
BMI_SD	4.24	4.6	-	-
Vascular_Medicated_Count	2161	3408	-	-
Vascular_Medicated_Proportion	0.3127	0.3415	8.9164e-05	1
Diabetic_Count	310	559	-	-
Diabetic_Proportion	0.0449	0.056	0.0012444	1
Smoking_Count	2475	3827	-	-
Smoking_Proportion	0.3581	0.3835	0.00079826	1
Alcohol_Consumer_Count	4943	6986	-	-
Alcohol_Consumer_Proportion	0.7152	0.7001	0.033356	1
