## Supplementary material for "Comprehensive Assessment of Sleep Duration, Insomnia and Brain Structure within the UK Biobank Cohort": Sample Information: UKB-Sleep-Brainstruct-Sample-Info-Sleeplessness-DTI-Tracts-Main-Model.csv

Characteristic	Exposure_Controls	Exposure_Cases	Diff_P_Val	Diff_Significant
Sample_Size	6698	9331	-	-
Males_Count	4038	3782	1.8158e-134	1
Females_Count	2660	5549	1.8158e-134	1
Age_Mean	62.94	63.59	6.3624e-08	1
Age_SD	7.72	7.41	-	-
Ethnic_Minority_Count	666	723	-	-
Ethnic_Minority_Proportion	0.0994	0.0775	1.1063e-06	1
Townsend_Mean	-1.93	-1.96	0.44478	0
Townsend_SD	2.71	2.67	-	-
BMI_Mean	26.56	26.59	0.61038	0
BMI_SD	4.23	4.58	-	-
Vascular_Medicated_Count	2094	3172	-	-
Vascular_Medicated_Proportion	0.3126	0.3399	0.00028231	1
Diabetic_Count	300	515	-	-
Diabetic_Proportion	0.0448	0.0552	0.0031071	1
Smoking_Count	2385	3550	-	-
Smoking_Proportion	0.3561	0.3805	0.0016207	1
Alcohol_Consumer_Count	4799	6565	-	-
Alcohol_Consumer_Proportion	0.7165	0.7036	0.075862	0
Lifetime_Depression_Count	1185	2715	-	-
Lifetime_Depression_Proportion	0.1769	0.291	7.3272e-62	1
