## Supplementary material for "Comprehensive Assessment of Sleep Duration, Insomnia and Brain Structure within the UK Biobank Cohort": Sample Information: UKB-Sleep-Brainstruct-Sample-Info-Sleeplessness-DTI-Tracts-Reduced-Model-I.csv

Characteristic	Exposure_Controls	Exposure_Cases	Diff_P_Val	Diff_Significant
Sample_Size	6917	9985	-	-
Males_Count	4101	3934	5.5653e-143	1
Females_Count	2816	6051	5.5653e-143	1
Age_Mean	62.98	63.6	2.0346e-07	1
Age_SD	7.7	7.4	-	-
Ethnic_Minority_Count	688	774	-	-
Ethnic_Minority_Proportion	0.0995	0.0775	5.9967e-07	1
Townsend_Mean	-1.93	-1.94	0.67938	0
Townsend_SD	2.71	2.68	-	-
BMI_Mean	26.56	26.6	0.53485	0
BMI_SD	4.24	4.6	-	-
Vascular_Medicated_Count	2162	3411	-	-
Vascular_Medicated_Proportion	0.3126	0.3416	7.8156e-05	1
Diabetic_Count	311	559	-	-
Diabetic_Proportion	0.045	0.056	0.0014289	1
Smoking_Count	2479	3830	-	-
Smoking_Proportion	0.3584	0.3836	0.00087385	1
Alcohol_Consumer_Count	4947	6990	-	-
Alcohol_Consumer_Proportion	0.7152	0.7001	0.033551	1
