## Supplementary material for "Comprehensive Assessment of Sleep Duration, Insomnia and Brain Structure within the UK Biobank Cohort": Sample Information: UKB-Sleep-Brainstruct-Sample-Info-Sleeplessness-DTI-Tracts-Reduced-Model-II.csv

Characteristic	Exposure_Controls	Exposure_Cases	Diff_P_Val	Diff_Significant
Sample_Size	7198	10429	-	-
Males_Count	4263	4105	1.4639e-148	1
Females_Count	2935	6324	1.4639e-148	1
Age_Mean	63.02	63.63	1.0555e-07	1
Age_SD	7.71	7.41	-	-
Ethnic_Minority_Count	736	821	-	-
Ethnic_Minority_Proportion	0.1023	0.0787	6.2811e-08	1
Townsend_Mean	-1.9	-1.91	0.64816	0
Townsend_SD	2.73	2.7	-	-
