## Supplementary material for "Comprehensive Assessment of Sleep Duration, Insomnia and Brain Structure within the UK Biobank Cohort": Sample Information: UKB-Sleep-Brainstruct-Sample-Info-Sleeplessness-Global-Volumes-Main-Model.csv

Characteristic	Exposure_Controls	Exposure_Cases	Diff_P_Val	Diff_Significant
Sample_Size	7218	9994	-	-
Males_Count	4370	4068	1.4588e-145	1
Females_Count	2848	5926	1.4588e-145	1
Age_Mean	62.93	63.63	2.3462e-09	1
Age_SD	7.77	7.44	-	-
Ethnic_Minority_Count	712	770	-	-
Ethnic_Minority_Proportion	0.0986	0.077	6.2277e-07	1
Townsend_Mean	-1.94	-1.95	0.76536	0
Townsend_SD	2.7	2.69	-	-
BMI_Mean	26.58	26.63	0.43431	0
BMI_SD	4.25	4.62	-	-
Vascular_Medicated_Count	2274	3440	-	-
Vascular_Medicated_Proportion	0.315	0.3442	6.1034e-05	1
Diabetic_Count	342	578	-	-
Diabetic_Proportion	0.0474	0.0578	0.0026248	1
Smoking_Count	2598	3824	-	-
Smoking_Proportion	0.3599	0.3826	0.0023809	1
Alcohol_Consumer_Count	5167	7026	-	-
Alcohol_Consumer_Proportion	0.7158	0.703	0.06768	0
Lifetime_Depression_Count	1286	2913	-	-
Lifetime_Depression_Proportion	0.1782	0.2915	2.078e-65	1
