## Supplementary material for "Comprehensive Assessment of Sleep Duration, Insomnia and Brain Structure within the UK Biobank Cohort": Sample Information: UKB-Sleep-Brainstruct-Sample-Info-Sleeplessness-Global-Volumes-Reduced-Model-I.csv

Characteristic	Exposure_Controls	Exposure_Cases	Diff_P_Val	Diff_Significant
Sample_Size	7452	10697	-	-
Males_Count	4439	4230	1.5929e-155	1
Females_Count	3013	6467	1.5929e-155	1
Age_Mean	62.98	63.62	1.8124e-08	1
Age_SD	7.76	7.43	-	-
Ethnic_Minority_Count	739	827	-	-
Ethnic_Minority_Proportion	0.0992	0.0773	2.4853e-07	1
Townsend_Mean	-1.93	-1.93	0.87286	0
Townsend_SD	2.71	2.71	-	-
BMI_Mean	26.58	26.64	0.35571	0
BMI_SD	4.26	4.64	-	-
Vascular_Medicated_Count	2347	3692	-	-
Vascular_Medicated_Proportion	0.3149	0.3451	2.168e-05	1
Diabetic_Count	353	626	-	-
Diabetic_Proportion	0.0474	0.0585	0.00107	1
Smoking_Count	2695	4131	-	-
Smoking_Proportion	0.3616	0.3862	0.00078865	1
Alcohol_Consumer_Count	5322	7476	-	-
Alcohol_Consumer_Proportion	0.7142	0.6989	0.026327	1
