## Supplementary material for "Comprehensive Assessment of Sleep Duration, Insomnia and Brain Structure within the UK Biobank Cohort": Sample Information: UKB-Sleep-Brainstruct-Sample-Info-Sleeplessness-Global-Volumes-Reduced-Model-II.csv

Characteristic	Exposure_Controls	Exposure_Cases	Diff_P_Val	Diff_Significant
Sample_Size	7744	11165	-	-
Males_Count	4609	4412	1.8085e-161	1
Females_Count	3135	6753	1.8085e-161	1
Age_Mean	63.01	63.66	8.9011e-09	1
Age_SD	7.77	7.44	-	-
Ethnic_Minority_Count	787	876	-	-
Ethnic_Minority_Proportion	0.1016	0.0785	3.1764e-08	1
Townsend_Mean	-1.9	-1.9	0.93187	0
Townsend_SD	2.73	2.72	-	-
