## Supplementary material for "Comprehensive Assessment of Sleep Duration, Insomnia and Brain Structure within the UK Biobank Cohort": Sample Information: UKB-Sleep-Brainstruct-Sample-Info-Sleeplessness-Morphometric-Global-Lobar-Main-Model.csv

Characteristic	Exposure_Controls	Exposure_Cases	Diff_P_Val	Diff_Significant
Sample_Size	7205	10028	-	-
Males_Count	4341	4054	1.9791e-145	1
Females_Count	2864	5974	1.9791e-145	1
Age_Mean	62.96	63.64	6.175e-09	1
Age_SD	7.75	7.41	-	-
Ethnic_Minority_Count	709	765	-	-
Ethnic_Minority_Proportion	0.0984	0.0763	3.0444e-07	1
Townsend_Mean	-1.94	-1.95	0.8877	0
Townsend_SD	2.69	2.68	-	-
BMI_Mean	26.57	26.63	0.42986	0
BMI_SD	4.26	4.63	-	-
Vascular_Medicated_Count	2275	3446	-	-
Vascular_Medicated_Proportion	0.3158	0.3436	0.00012603	1
Diabetic_Count	339	576	-	-
Diabetic_Proportion	0.0471	0.0574	0.0027002	1
Smoking_Count	2589	3835	-	-
Smoking_Proportion	0.3593	0.3824	0.0019836	1
Alcohol_Consumer_Count	5171	7050	-	-
Alcohol_Consumer_Proportion	0.7177	0.703	0.036545	1
Lifetime_Depression_Count	1291	2922	-	-
Lifetime_Depression_Proportion	0.1792	0.2914	4.1533e-64	1
