## Supplementary material for "Comprehensive Assessment of Sleep Duration, Insomnia and Brain Structure within the UK Biobank Cohort": Sample Information: UKB-Sleep-Brainstruct-Sample-Info-Sleeplessness-Morphometric-Global-Lobar-Reduced-Model-I.csv

Characteristic	Exposure_Controls	Exposure_Cases	Diff_P_Val	Diff_Significant
Sample_Size	7442	10737	-	-
Males_Count	4413	4219	2.0245e-155	1
Females_Count	3029	6518	2.0245e-155	1
Age_Mean	63	63.63	4.0044e-08	1
Age_SD	7.74	7.41	-	-
Ethnic_Minority_Count	736	823	-	-
Ethnic_Minority_Proportion	0.0989	0.0767	1.3824e-07	1
Townsend_Mean	-1.94	-1.92	0.77443	0
Townsend_SD	2.7	2.7	-	-
BMI_Mean	26.57	26.64	0.34716	0
BMI_SD	4.26	4.64	-	-
Vascular_Medicated_Count	2349	3702	-	-
Vascular_Medicated_Proportion	0.3156	0.3448	4.1165e-05	1
Diabetic_Count	350	624	-	-
Diabetic_Proportion	0.047	0.0581	0.0010983	1
Smoking_Count	2687	4142	-	-
Smoking_Proportion	0.3611	0.3858	0.00071769	1
Alcohol_Consumer_Count	5329	7505	-	-
Alcohol_Consumer_Proportion	0.7161	0.699	0.012907	1
