## Supplementary material for "Comprehensive Assessment of Sleep Duration, Insomnia and Brain Structure within the UK Biobank Cohort": Sample Information: UKB-Sleep-Brainstruct-Sample-Info-Sleeplessness-Morphometric-Global-Lobar-Reduced-Model-II.csv

Characteristic	Exposure_Controls	Exposure_Cases	Diff_P_Val	Diff_Significant
Sample_Size	7726	11206	-	-
Males_Count	4577	4397	1.2459e-161	1
Females_Count	3149	6809	1.2459e-161	1
Age_Mean	63.04	63.66	2.3945e-08	1
Age_SD	7.75	7.42	-	-
Ethnic_Minority_Count	783	870	-	-
Ethnic_Minority_Proportion	0.1013	0.0776	1.3498e-08	1
Townsend_Mean	-1.91	-1.9	0.80215	0
Townsend_SD	2.72	2.72	-	-
