## Supplementary material for "Comprehensive Assessment of Sleep Duration, Insomnia and Brain Structure within the UK Biobank Cohort": Sample Information: UKB-Sleep-Brainstruct-Sample-Info-Sleeplessness-Morphometric-Regional-Main-Model.csv

Characteristic	Exposure_Controls	Exposure_Cases	Diff_P_Val	Diff_Significant
Sample_Size	7248	10047	-	-
Males_Count	4380	4077	2.0009e-146	1
Females_Count	2868	5970	2.0009e-146	1
Age_Mean	62.98	63.67	3.1065e-09	1
Age_SD	7.76	7.43	-	-
Ethnic_Minority_Count	712	771	-	-
Ethnic_Minority_Proportion	0.0982	0.0767	6.3115e-07	1
Townsend_Mean	-1.94	-1.95	0.83209	0
Townsend_SD	2.69	2.69	-	-
BMI_Mean	26.59	26.62	0.61977	0
BMI_SD	4.27	4.62	-	-
Vascular_Medicated_Count	2283	3454	-	-
Vascular_Medicated_Proportion	0.315	0.3438	7.2101e-05	1
Diabetic_Count	346	579	-	-
Diabetic_Proportion	0.0477	0.0576	0.0043338	1
Smoking_Count	2601	3844	-	-
Smoking_Proportion	0.3589	0.3826	0.0014399	1
Alcohol_Consumer_Count	5200	7061	-	-
Alcohol_Consumer_Proportion	0.7174	0.7028	0.036473	1
Lifetime_Depression_Count	1300	2923	-	-
Lifetime_Depression_Proportion	0.1794	0.2909	1.0057e-63	1
