## Supplementary material for "Comprehensive Assessment of Sleep Duration, Insomnia and Brain Structure within the UK Biobank Cohort": Sample Information: UKB-Sleep-Brainstruct-Sample-Info-Sleeplessness-Morphometric-Regional-Reduced-Model-I.csv

Characteristic	Exposure_Controls	Exposure_Cases	Diff_P_Val	Diff_Significant
Sample_Size	7486	10759	-	-
Males_Count	4453	4242	7.7148e-157	1
Females_Count	3033	6517	7.7148e-157	1
Age_Mean	63.02	63.66	2.0997e-08	1
Age_SD	7.75	7.43	-	-
Ethnic_Minority_Count	739	829	-	-
Ethnic_Minority_Proportion	0.0987	0.0771	2.8063e-07	1
Townsend_Mean	-1.93	-1.92	0.79805	0
Townsend_SD	2.7	2.71	-	-
BMI_Mean	26.59	26.63	0.51749	0
BMI_SD	4.27	4.64	-	-
Vascular_Medicated_Count	2358	3709	-	-
Vascular_Medicated_Proportion	0.315	0.3447	2.7271e-05	1
Diabetic_Count	357	628	-	-
Diabetic_Proportion	0.0477	0.0584	0.0016889	1
Smoking_Count	2699	4154	-	-
Smoking_Proportion	0.3605	0.3861	0.00045465	1
Alcohol_Consumer_Count	5358	7517	-	-
Alcohol_Consumer_Proportion	0.7157	0.6987	0.01285	1
