## Supplementary material for "Comprehensive Assessment of Sleep Duration, Insomnia and Brain Structure within the UK Biobank Cohort": Sample Information: UKB-Sleep-Brainstruct-Sample-Info-Sleeplessness-Morphometric-Regional-Reduced-Model-II.csv

Characteristic	Exposure_Controls	Exposure_Cases	Diff_P_Val	Diff_Significant
Sample_Size	7775	11224	-	-
Males_Count	4619	4417	4.1383e-163	1
Females_Count	3156	6807	4.1383e-163	1
Age_Mean	63.06	63.7	1.1152e-08	1
Age_SD	7.75	7.43	-	-
Ethnic_Minority_Count	786	876	-	-
Ethnic_Minority_Proportion	0.1011	0.078	3.2347e-08	1
Townsend_Mean	-1.9	-1.9	0.85548	0
Townsend_SD	2.72	2.72	-	-
