## Supplementary material for "Comprehensive Assessment of Sleep Duration, Insomnia and Brain Structure within the UK Biobank Cohort": Sample Information: UKB-Sleep-Brainstruct-Sample-Info-Sleeplessness-NODDI-Global-Fibers-Main-Model.csv

Characteristic	Exposure_Controls	Exposure_Cases	Diff_P_Val	Diff_Significant
Sample_Size	6637	9232	-	-
Males_Count	4004	3733	5.0877e-135	1
Females_Count	2633	5499	5.0877e-135	1
Age_Mean	62.91	63.55	9.6167e-08	1
Age_SD	7.71	7.4	-	-
Ethnic_Minority_Count	654	711	-	-
Ethnic_Minority_Proportion	0.0985	0.077	1.8424e-06	1
Townsend_Mean	-1.93	-1.97	0.40582	0
Townsend_SD	2.71	2.66	-	-
BMI_Mean	26.55	26.59	0.53778	0
BMI_SD	4.23	4.59	-	-
Vascular_Medicated_Count	2074	3122	-	-
Vascular_Medicated_Proportion	0.3125	0.3382	0.00067263	1
Diabetic_Count	294	501	-	-
Diabetic_Proportion	0.0443	0.0543	0.0045099	1
Smoking_Count	2353	3507	-	-
Smoking_Proportion	0.3545	0.3799	0.0011004	1
Alcohol_Consumer_Count	4760	6496	-	-
Alcohol_Consumer_Proportion	0.7172	0.7036	0.063667	0
Lifetime_Depression_Count	1176	2692	-	-
Lifetime_Depression_Proportion	0.1772	0.2916	1.4041e-61	1
