## Supplementary material for "Comprehensive Assessment of Sleep Duration, Insomnia and Brain Structure within the UK Biobank Cohort": Sample Information: UKB-Sleep-Brainstruct-Sample-Info-Sleeplessness-NODDI-Global-Fibers-Reduced-Model-I.csv

Characteristic	Exposure_Controls	Exposure_Cases	Diff_P_Val	Diff_Significant
Sample_Size	6854	9878	-	-
Males_Count	4066	3881	1.2034e-143	1
Females_Count	2788	5997	1.2034e-143	1
Age_Mean	62.95	63.56	3.0289e-07	1
Age_SD	7.7	7.39	-	-
Ethnic_Minority_Count	676	761	-	-
Ethnic_Minority_Proportion	0.0986	0.077	9.5251e-07	1
Townsend_Mean	-1.93	-1.95	0.61292	0
Townsend_SD	2.72	2.67	-	-
BMI_Mean	26.55	26.6	0.4728	0
BMI_SD	4.23	4.61	-	-
Vascular_Medicated_Count	2141	3356	-	-
Vascular_Medicated_Proportion	0.3124	0.3397	0.00020956	1
Diabetic_Count	305	541	-	-
Diabetic_Proportion	0.0445	0.0548	0.0028707	1
Smoking_Count	2446	3783	-	-
Smoking_Proportion	0.3569	0.383	0.00059369	1
Alcohol_Consumer_Count	4908	6918	-	-
Alcohol_Consumer_Proportion	0.7161	0.7003	0.02791	1
