## Supplementary material for "Comprehensive Assessment of Sleep Duration, Insomnia and Brain Structure within the UK Biobank Cohort": Sample Information: UKB-Sleep-Brainstruct-Sample-Info-Sleeplessness-NODDI-Global-Fibers-Reduced-Model-II.csv

Characteristic	Exposure_Controls	Exposure_Cases	Diff_P_Val	Diff_Significant
Sample_Size	7134	10318	-	-
Males_Count	4227	4053	9.8631e-149	1
Females_Count	2907	6265	9.8631e-149	1
Age_Mean	62.99	63.6	1.6088e-07	1
Age_SD	7.71	7.4	-	-
Ethnic_Minority_Count	723	807	-	-
Ethnic_Minority_Proportion	0.1013	0.0782	1.0833e-07	1
Townsend_Mean	-1.9	-1.92	0.58063	0
Townsend_SD	2.73	2.7	-	-
