## Supplementary material for "Comprehensive Assessment of Sleep Duration, Insomnia and Brain Structure within the UK Biobank Cohort": Sample Information: UKB-Sleep-Brainstruct-Sample-Info-Sleeplessness-NODDI-Tracts-Main-Model.csv

Characteristic	Exposure_Controls	Exposure_Cases	Diff_P_Val	Diff_Significant
Sample_Size	6662	9257	-	-
Males_Count	4022	3752	9.4342e-135	1
Females_Count	2640	5505	9.4342e-135	1
Age_Mean	62.92	63.56	1.4297e-07	1
Age_SD	7.72	7.4	-	-
Ethnic_Minority_Count	659	715	-	-
Ethnic_Minority_Proportion	0.0989	0.0772	1.5459e-06	1
Townsend_Mean	-1.93	-1.97	0.3874	0
Townsend_SD	2.71	2.66	-	-
BMI_Mean	26.55	26.59	0.57212	0
BMI_SD	4.23	4.59	-	-
Vascular_Medicated_Count	2088	3134	-	-
Vascular_Medicated_Proportion	0.3134	0.3386	0.00086168	1
Diabetic_Count	299	506	-	-
Diabetic_Proportion	0.0449	0.0547	0.0054683	1
Smoking_Count	2364	3518	-	-
Smoking_Proportion	0.3548	0.38	0.0011618	1
Alcohol_Consumer_Count	4776	6514	-	-
Alcohol_Consumer_Proportion	0.7169	0.7037	0.07004	0
Lifetime_Depression_Count	1180	2697	-	-
Lifetime_Depression_Proportion	0.1771	0.2913	1.2793e-61	1
