## Supplementary material for "Comprehensive Assessment of Sleep Duration, Insomnia and Brain Structure within the UK Biobank Cohort": Sample Information: UKB-Sleep-Brainstruct-Sample-Info-Sleeplessness-NODDI-Tracts-Reduced-Model-I.csv

Characteristic	Exposure_Controls	Exposure_Cases	Diff_P_Val	Diff_Significant
Sample_Size	6879	9903	-	-
Males_Count	4084	3900	2.0465e-143	1
Females_Count	2795	6003	2.0465e-143	1
Age_Mean	62.97	63.57	4.4673e-07	1
Age_SD	7.71	7.39	-	-
Ethnic_Minority_Count	681	765	-	-
Ethnic_Minority_Proportion	0.099	0.0772	7.8981e-07	1
Townsend_Mean	-1.93	-1.95	0.58938	0
Townsend_SD	2.72	2.68	-	-
BMI_Mean	26.56	26.6	0.50507	0
BMI_SD	4.23	4.61	-	-
Vascular_Medicated_Count	2155	3368	-	-
Vascular_Medicated_Proportion	0.3133	0.3401	0.00027535	1
Diabetic_Count	310	546	-	-
Diabetic_Proportion	0.0451	0.0551	0.0035436	1
Smoking_Count	2457	3794	-	-
Smoking_Proportion	0.3572	0.3831	0.00062913	1
Alcohol_Consumer_Count	4924	6936	-	-
Alcohol_Consumer_Proportion	0.7158	0.7004	0.031065	1
