## Supplementary material for "Comprehensive Assessment of Sleep Duration, Insomnia and Brain Structure within the UK Biobank Cohort": Sample Information: UKB-Sleep-Brainstruct-Sample-Info-Sleeplessness-NODDI-Tracts-Reduced-Model-II.csv

Characteristic	Exposure_Controls	Exposure_Cases	Diff_P_Val	Diff_Significant
Sample_Size	7160	10345	-	-
Males_Count	4246	4072	9.9641e-149	1
Females_Count	2914	6273	9.9641e-149	1
Age_Mean	63.01	63.61	2.3074e-07	1
Age_SD	7.72	7.4	-	-
Ethnic_Minority_Count	729	811	-	-
Ethnic_Minority_Proportion	0.1018	0.0784	7.5166e-08	1
Townsend_Mean	-1.89	-1.92	0.55813	0
Townsend_SD	2.74	2.7	-	-
