## Supplementary material for "Comprehensive Assessment of Sleep Duration, Insomnia and Brain Structure within the UK Biobank Cohort": Sample Information: UKB-Sleep-Brainstruct-Sample-Info-Sleeplessness-WMH-Volumes-Main-Model.csv

Characteristic	Exposure_Controls	Exposure_Cases	Diff_P_Val	Diff_Significant
Sample_Size	6956	9665	-	-
Males_Count	4214	3926	2.925e-142	1
Females_Count	2742	5739	2.925e-142	1
Age_Mean	63	63.65	4.9494e-08	1
Age_SD	7.76	7.43	-	-
Ethnic_Minority_Count	682	741	-	-
Ethnic_Minority_Proportion	0.098	0.0767	1.1796e-06	1
Townsend_Mean	-1.94	-1.97	0.5129	0
Townsend_SD	2.7	2.67	-	-
BMI_Mean	26.57	26.6	0.63897	0
BMI_SD	4.24	4.59	-	-
Vascular_Medicated_Count	2193	3309	-	-
Vascular_Medicated_Proportion	0.3153	0.3424	0.00024944	1
Diabetic_Count	322	546	-	-
Diabetic_Proportion	0.0463	0.0565	0.003542	1
Smoking_Count	2488	3679	-	-
Smoking_Proportion	0.3577	0.3807	0.0024885	1
Alcohol_Consumer_Count	4983	6806	-	-
Alcohol_Consumer_Proportion	0.7164	0.7042	0.088298	0
Lifetime_Depression_Count	1236	2811	-	-
Lifetime_Depression_Proportion	0.1777	0.2908	4.1886e-63	1
