## Supplementary material for "Comprehensive Assessment of Sleep Duration, Insomnia and Brain Structure within the UK Biobank Cohort": Sample Information: UKB-Sleep-Brainstruct-Sample-Info-Sleeplessness-WMH-Volumes-Reduced-Model-I.csv

Characteristic	Exposure_Controls	Exposure_Cases	Diff_P_Val	Diff_Significant
Sample_Size	7185	10340	-	-
Males_Count	4279	4084	1.0967e-150	1
Females_Count	2906	6256	1.0967e-150	1
Age_Mean	63.05	63.65	2.5674e-07	1
Age_SD	7.74	7.42	-	-
Ethnic_Minority_Count	707	795	-	-
Ethnic_Minority_Proportion	0.0984	0.0769	5.6184e-07	1
Townsend_Mean	-1.94	-1.95	0.79226	0
Townsend_SD	2.71	2.69	-	-
BMI_Mean	26.57	26.62	0.51922	0
BMI_SD	4.24	4.62	-	-
Vascular_Medicated_Count	2265	3557	-	-
Vascular_Medicated_Proportion	0.3152	0.344	7.0037e-05	1
Diabetic_Count	333	594	-	-
Diabetic_Proportion	0.0463	0.0574	0.0012422	1
Smoking_Count	2584	3967	-	-
Smoking_Proportion	0.3596	0.3837	0.0012285	1
Alcohol_Consumer_Count	5137	7243	-	-
Alcohol_Consumer_Proportion	0.715	0.7005	0.038456	1
