## Supplementary material for "Comprehensive Assessment of Sleep Duration, Insomnia and Brain Structure within the UK Biobank Cohort": Sample Information: UKB-Sleep-Brainstruct-Sample-Info-Sleeplessness-WMH-Volumes-Reduced-Model-II.csv

Characteristic	Exposure_Controls	Exposure_Cases	Diff_P_Val	Diff_Significant
Sample_Size	7474	10802	-	-
Males_Count	4448	4264	1.159e-156	1
Females_Count	3026	6538	1.159e-156	1
Age_Mean	63.08	63.69	1.0126e-07	1
Age_SD	7.75	7.43	-	-
Ethnic_Minority_Count	755	843	-	-
Ethnic_Minority_Proportion	0.101	0.078	6.4436e-08	1
Townsend_Mean	-1.91	-1.92	0.74547	0
Townsend_SD	2.72	2.71	-	-
