## Supplementary material for "Comprehensive Assessment of Sleep Duration, Insomnia and Brain Structure within the UK Biobank Cohort": Sample Information: UKB-Sleep-Brainstruct-Sample-Info-Wake-Ease-BrainAge-Gap-Main-Model.csv

Characteristic	Exposure_Controls	Exposure_Cases	Diff_P_Val	Diff_Significant
Sample_Size	2292	15018	-	-
Males_Count	764	7421	8.8489e-47	1
Females_Count	1528	7597	8.8489e-47	1
Age_Mean	59.51	62.84	5.9234e-89	1
Age_SD	7.51	7.37	-	-
Ethnic_Minority_Count	214	1076	-	-
Ethnic_Minority_Proportion	0.0934	0.0716	0.00022586	1
Townsend_Mean	-1.66	-2.12	6.3567e-15	1
Townsend_SD	2.77	2.58	-	-
BMI_Mean	27.18	26.5	7.4831e-12	1
BMI_SD	5.05	4.3	-	-
Vascular_Medicated_Count	635	4818	-	-
Vascular_Medicated_Proportion	0.2771	0.3208	2.6545e-05	1
Diabetic_Count	146	746	-	-
Diabetic_Proportion	0.0637	0.0497	0.0046672	1
Smoking_Count	852	5604	-	-
Smoking_Proportion	0.3717	0.3732	0.8955	0
Alcohol_Consumer_Count	1525	10892	-	-
Alcohol_Consumer_Proportion	0.6654	0.7253	2.9853e-09	1
Lifetime_Depression_Count	956	3346	-	-
Lifetime_Depression_Proportion	0.4171	0.2228	2.041e-89	1
