## Supplementary material for "Comprehensive Assessment of Sleep Duration, Insomnia and Brain Structure within the UK Biobank Cohort": Sample Information: UKB-Sleep-Brainstruct-Sample-Info-Wake-Ease-BrainAge-Gap-Reduced-Model-I.csv

Characteristic	Exposure_Controls	Exposure_Cases	Diff_P_Val	Diff_Significant
Sample_Size	2532	15725	-	-
Males_Count	816	7593	3.6974e-51	1
Females_Count	1716	8132	3.6974e-51	1
Age_Mean	59.62	62.88	2.2858e-93	1
Age_SD	7.52	7.35	-	-
Ethnic_Minority_Count	240	1123	-	-
Ethnic_Minority_Proportion	0.0948	0.0714	3.2873e-05	1
Townsend_Mean	-1.63	-2.1	4.521e-17	1
Townsend_SD	2.79	2.59	-	-
BMI_Mean	27.18	26.5	8.524e-13	1
BMI_SD	5.05	4.31	-	-
Vascular_Medicated_Count	716	5052	-	-
Vascular_Medicated_Proportion	0.2828	0.3213	0.00011036	1
Diabetic_Count	163	783	-	-
Diabetic_Proportion	0.0644	0.0498	0.0021237	1
Smoking_Count	964	5906	-	-
Smoking_Proportion	0.3807	0.3756	0.61983	0
Alcohol_Consumer_Count	1659	11351	-	-
Alcohol_Consumer_Proportion	0.6552	0.7218	6.1641e-12	1
