## Supplementary material for "Comprehensive Assessment of Sleep Duration, Insomnia and Brain Structure within the UK Biobank Cohort": Sample Information: UKB-Sleep-Brainstruct-Sample-Info-Wake-Ease-BrainAge-Gap-Reduced-Model-II.csv

Characteristic	Exposure_Controls	Exposure_Cases	Diff_P_Val	Diff_Significant
Sample_Size	2617	16213	-	-
Males_Count	847	7800	7.66e-51	1
Females_Count	1770	8413	7.66e-51	1
Age_Mean	59.65	62.9	2.1998e-95	1
Age_SD	7.53	7.36	-	-
Ethnic_Minority_Count	249	1165	-	-
Ethnic_Minority_Proportion	0.0951	0.0719	2.7264e-05	1
Townsend_Mean	-1.62	-2.09	2.3217e-17	1
Townsend_SD	2.8	2.59	-	-
