## Supplementary material for "Comprehensive Assessment of Sleep Duration, Insomnia and Brain Structure within the UK Biobank Cohort": Sample Information: UKB-Sleep-Brainstruct-Sample-Info-Wake-Ease-DTI-Global-Fibers-Main-Model.csv

Characteristic	Exposure_Controls	Exposure_Cases	Diff_P_Val	Diff_Significant
Sample_Size	3778	26106	-	-
Males_Count	1274	12645	2.0025e-64	1
Females_Count	2504	13461	2.0025e-64	1
Age_Mean	60.66	63.82	6.613e-132	1
Age_SD	7.61	7.38	-	-
Ethnic_Minority_Count	372	2148	-	-
Ethnic_Minority_Proportion	0.0985	0.0823	0.00081956	1
Townsend_Mean	-1.56	-2	7.1479e-22	1
Townsend_SD	2.86	2.65	-	-
BMI_Mean	27.12	26.37	4.429e-23	1
BMI_SD	5	4.25	-	-
Vascular_Medicated_Count	1082	8650	-	-
Vascular_Medicated_Proportion	0.2864	0.3313	3.587e-08	1
Diabetic_Count	216	1259	-	-
Diabetic_Proportion	0.0572	0.0482	0.017655	1
Smoking_Count	1440	9483	-	-
Smoking_Proportion	0.3812	0.3632	0.03269	1
Alcohol_Consumer_Count	2532	18900	-	-
Alcohol_Consumer_Proportion	0.6702	0.724	6.9083e-12	1
Lifetime_Depression_Count	1508	5586	-	-
Lifetime_Depression_Proportion	0.3992	0.214	5.648e-138	1
