## Supplementary material for "Comprehensive Assessment of Sleep Duration, Insomnia and Brain Structure within the UK Biobank Cohort": Sample Information: UKB-Sleep-Brainstruct-Sample-Info-Wake-Ease-DTI-Global-Fibers-Reduced-Model-I.csv

Characteristic	Exposure_Controls	Exposure_Cases	Diff_P_Val	Diff_Significant
Sample_Size	4166	27341	-	-
Males_Count	1352	12956	1.0544e-72	1
Females_Count	2814	14385	1.0544e-72	1
Age_Mean	60.77	63.86	4.345e-138	1
Age_SD	7.6	7.36	-	-
Ethnic_Minority_Count	418	2243	-	-
Ethnic_Minority_Proportion	0.1003	0.082	7.6057e-05	1
Townsend_Mean	-1.54	-1.99	1.8436e-23	1
Townsend_SD	2.87	2.66	-	-
BMI_Mean	27.13	26.37	1.9671e-25	1
BMI_SD	5	4.26	-	-
Vascular_Medicated_Count	1209	9073	-	-
Vascular_Medicated_Proportion	0.2902	0.3318	9.3123e-08	1
Diabetic_Count	241	1321	-	-
Diabetic_Proportion	0.0578	0.0483	0.0082731	1
Smoking_Count	1603	9994	-	-
Smoking_Proportion	0.3848	0.3655	0.0164	1
Alcohol_Consumer_Count	2766	19714	-	-
Alcohol_Consumer_Proportion	0.6639	0.721	3.1307e-14	1
