## Supplementary material for "Comprehensive Assessment of Sleep Duration, Insomnia and Brain Structure within the UK Biobank Cohort": Sample Information: UKB-Sleep-Brainstruct-Sample-Info-Wake-Ease-DTI-Global-Fibers-Reduced-Model-II.csv

Characteristic	Exposure_Controls	Exposure_Cases	Diff_P_Val	Diff_Significant
Sample_Size	4350	28531	-	-
Males_Count	1417	13477	3.4523e-73	1
Females_Count	2933	15054	3.4523e-73	1
Age_Mean	60.81	63.89	4.067e-143	1
Age_SD	7.61	7.37	-	-
Ethnic_Minority_Count	447	2374	-	-
Ethnic_Minority_Proportion	0.1028	0.0832	1.7956e-05	1
Townsend_Mean	-1.53	-1.97	7.5658e-24	1
Townsend_SD	2.88	2.67	-	-
