## Supplementary material for "Comprehensive Assessment of Sleep Duration, Insomnia and Brain Structure within the UK Biobank Cohort": Sample Information: UKB-Sleep-Brainstruct-Sample-Info-Wake-Ease-DTI-Tracts-Main-Model.csv

Characteristic	Exposure_Controls	Exposure_Cases	Diff_P_Val	Diff_Significant
Sample_Size	3779	26121	-	-
Males_Count	1275	12653	2.5627e-64	1
Females_Count	2504	13468	2.5627e-64	1
Age_Mean	60.66	63.83	4.7016e-132	1
Age_SD	7.61	7.38	-	-
Ethnic_Minority_Count	372	2148	-	-
Ethnic_Minority_Proportion	0.0984	0.0822	0.00080285	1
Townsend_Mean	-1.56	-2	8.0649e-22	1
Townsend_SD	2.86	2.65	-	-
BMI_Mean	27.12	26.37	3.8027e-23	1
BMI_SD	4.99	4.25	-	-
Vascular_Medicated_Count	1083	8655	-	-
Vascular_Medicated_Proportion	0.2866	0.3313	4.0703e-08	1
Diabetic_Count	216	1260	-	-
Diabetic_Proportion	0.0572	0.0482	0.017974	1
Smoking_Count	1441	9491	-	-
Smoking_Proportion	0.3813	0.3633	0.032037	1
Alcohol_Consumer_Count	2533	18911	-	-
Alcohol_Consumer_Proportion	0.6703	0.724	7.3715e-12	1
Lifetime_Depression_Count	1509	5589	-	-
Lifetime_Depression_Proportion	0.3993	0.214	2.9362e-138	1
