## Supplementary material for "Comprehensive Assessment of Sleep Duration, Insomnia and Brain Structure within the UK Biobank Cohort": Sample Information: UKB-Sleep-Brainstruct-Sample-Info-Wake-Ease-DTI-Tracts-Reduced-Model-I.csv

Characteristic	Exposure_Controls	Exposure_Cases	Diff_P_Val	Diff_Significant
Sample_Size	4167	27358	-	-
Males_Count	1353	12966	1.2335e-72	1
Females_Count	2814	14392	1.2335e-72	1
Age_Mean	60.77	63.86	2.7196e-138	1
Age_SD	7.6	7.36	-	-
Ethnic_Minority_Count	418	2243	-	-
Ethnic_Minority_Proportion	0.1003	0.082	7.373e-05	1
Townsend_Mean	-1.54	-1.99	2.0067e-23	1
Townsend_SD	2.87	2.66	-	-
BMI_Mean	27.13	26.37	1.7365e-25	1
BMI_SD	5	4.26	-	-
Vascular_Medicated_Count	1210	9080	-	-
Vascular_Medicated_Proportion	0.2904	0.3319	1.0114e-07	1
Diabetic_Count	241	1322	-	-
Diabetic_Proportion	0.0578	0.0483	0.0084048	1
Smoking_Count	1604	10002	-	-
Smoking_Proportion	0.3849	0.3656	0.015935	1
Alcohol_Consumer_Count	2767	19726	-	-
Alcohol_Consumer_Proportion	0.664	0.721	3.4037e-14	1
