## Supplementary material for "Comprehensive Assessment of Sleep Duration, Insomnia and Brain Structure within the UK Biobank Cohort": Sample Information: UKB-Sleep-Brainstruct-Sample-Info-Wake-Ease-Global-Volumes-Main-Model.csv

Characteristic	Exposure_Controls	Exposure_Cases	Diff_P_Val	Diff_Significant
Sample_Size	4069	28050	-	-
Males_Count	1383	13694	3.1874e-70	1
Females_Count	2686	14356	3.1874e-70	1
Age_Mean	60.7	63.86	2.0655e-139	1
Age_SD	7.69	7.42	-	-
Ethnic_Minority_Count	406	2299	-	-
Ethnic_Minority_Proportion	0.0998	0.082	0.00013096	1
Townsend_Mean	-1.56	-2	1.0663e-22	1
Townsend_SD	2.87	2.65	-	-
BMI_Mean	27.16	26.4	8.9781e-25	1
BMI_SD	5.04	4.28	-	-
Vascular_Medicated_Count	1187	9402	-	-
Vascular_Medicated_Proportion	0.2917	0.3352	3.5439e-08	1
Diabetic_Count	242	1409	-	-
Diabetic_Proportion	0.0595	0.0502	0.012594	1
Smoking_Count	1547	10283	-	-
Smoking_Proportion	0.3802	0.3666	0.092896	0
Alcohol_Consumer_Count	2733	20293	-	-
Alcohol_Consumer_Proportion	0.6717	0.7235	7.208e-12	1
Lifetime_Depression_Count	1621	6017	-	-
Lifetime_Depression_Proportion	0.3984	0.2145	3.6639e-146	1
