## Supplementary material for "Comprehensive Assessment of Sleep Duration, Insomnia and Brain Structure within the UK Biobank Cohort": Sample Information: UKB-Sleep-Brainstruct-Sample-Info-Wake-Ease-Global-Volumes-Reduced-Model-I.csv

Characteristic	Exposure_Controls	Exposure_Cases	Diff_P_Val	Diff_Significant
Sample_Size	4493	29358	-	-
Males_Count	1473	14027	9.6091e-79	1
Females_Count	3020	15331	9.6091e-79	1
Age_Mean	60.79	63.89	1.2166e-147	1
Age_SD	7.68	7.4	-	-
Ethnic_Minority_Count	458	2403	-	-
Ethnic_Minority_Proportion	0.1019	0.0819	6.5668e-06	1
Townsend_Mean	-1.54	-1.99	1.5858e-25	1
Townsend_SD	2.89	2.66	-	-
BMI_Mean	27.15	26.4	1.4224e-26	1
BMI_SD	5.04	4.29	-	-
Vascular_Medicated_Count	1324	9847	-	-
Vascular_Medicated_Proportion	0.2947	0.3354	6.403e-08	1
Diabetic_Count	269	1478	-	-
Diabetic_Proportion	0.0599	0.0503	0.0071865	1
Smoking_Count	1730	10829	-	-
Smoking_Proportion	0.385	0.3689	0.036511	1
Alcohol_Consumer_Count	2982	21150	-	-
Alcohol_Consumer_Proportion	0.6637	0.7204	5.0439e-15	1
