## Supplementary material for "Comprehensive Assessment of Sleep Duration, Insomnia and Brain Structure within the UK Biobank Cohort": Sample Information: UKB-Sleep-Brainstruct-Sample-Info-Wake-Ease-Global-Volumes-Reduced-Model-II.csv

Characteristic	Exposure_Controls	Exposure_Cases	Diff_P_Val	Diff_Significant
Sample_Size	4687	30608	-	-
Males_Count	1542	14580	2.4759e-79	1
Females_Count	3145	16028	2.4759e-79	1
Age_Mean	60.84	63.93	1.0052e-152	1
Age_SD	7.68	7.41	-	-
Ethnic_Minority_Count	489	2537	-	-
Ethnic_Minority_Proportion	0.1043	0.0829	1.0437e-06	1
Townsend_Mean	-1.52	-1.97	4.0458e-26	1
Townsend_SD	2.9	2.67	-	-
