## Supplementary material for "Comprehensive Assessment of Sleep Duration, Insomnia and Brain Structure within the UK Biobank Cohort": Sample Information: UKB-Sleep-Brainstruct-Sample-Info-Wake-Ease-Morphometric-Global-Lobar-Main-Model.csv

Characteristic	Exposure_Controls	Exposure_Cases	Diff_P_Val	Diff_Significant
Sample_Size	4084	28115	-	-
Males_Count	1382	13651	1.9633e-69	1
Females_Count	2702	14464	1.9633e-69	1
Age_Mean	60.73	63.87	2.7754e-139	1
Age_SD	7.66	7.4	-	-
Ethnic_Minority_Count	403	2290	-	-
Ethnic_Minority_Proportion	0.0987	0.0815	0.00020252	1
Townsend_Mean	-1.56	-2.01	3.6204e-23	1
Townsend_SD	2.87	2.64	-	-
BMI_Mean	27.13	26.4	2.045e-23	1
BMI_SD	5.04	4.28	-	-
Vascular_Medicated_Count	1193	9430	-	-
Vascular_Medicated_Proportion	0.2921	0.3354	3.8322e-08	1
Diabetic_Count	240	1410	-	-
Diabetic_Proportion	0.0588	0.0502	0.019642	1
Smoking_Count	1549	10303	-	-
Smoking_Proportion	0.3793	0.3665	0.11227	0
Alcohol_Consumer_Count	2743	20338	-	-
Alcohol_Consumer_Proportion	0.6716	0.7234	6.9906e-12	1
Lifetime_Depression_Count	1629	6020	-	-
Lifetime_Depression_Proportion	0.3989	0.2141	3.602e-148	1
