## Supplementary material for "Comprehensive Assessment of Sleep Duration, Insomnia and Brain Structure within the UK Biobank Cohort": Sample Information: UKB-Sleep-Brainstruct-Sample-Info-Wake-Ease-Morphometric-Global-Lobar-Reduced-Model-I.csv

Characteristic	Exposure_Controls	Exposure_Cases	Diff_P_Val	Diff_Significant
Sample_Size	4510	29434	-	-
Males_Count	1474	13992	1.2222e-77	1
Females_Count	3036	15442	1.2222e-77	1
Age_Mean	60.81	63.91	2.2913e-148	1
Age_SD	7.65	7.38	-	-
Ethnic_Minority_Count	456	2394	-	-
Ethnic_Minority_Proportion	0.1011	0.0813	8.2368e-06	1
Townsend_Mean	-1.53	-1.99	1.6778e-26	1
Townsend_SD	2.89	2.65	-	-
BMI_Mean	27.13	26.4	2.4875e-25	1
BMI_SD	5.04	4.29	-	-
Vascular_Medicated_Count	1329	9883	-	-
Vascular_Medicated_Proportion	0.2947	0.3358	4.6698e-08	1
Diabetic_Count	266	1482	-	-
Diabetic_Proportion	0.059	0.0503	0.014608	1
Smoking_Count	1732	10852	-	-
Smoking_Proportion	0.384	0.3687	0.046929	1
Alcohol_Consumer_Count	2994	21204	-	-
Alcohol_Consumer_Proportion	0.6639	0.7204	5.5225e-15	1
