## Supplementary material for "Comprehensive Assessment of Sleep Duration, Insomnia and Brain Structure within the UK Biobank Cohort": Sample Information: UKB-Sleep-Brainstruct-Sample-Info-Wake-Ease-Morphometric-Global-Lobar-Reduced-Model-II.csv

Characteristic	Exposure_Controls	Exposure_Cases	Diff_P_Val	Diff_Significant
Sample_Size	4702	30687	-	-
Males_Count	1542	14535	6.4209e-78	1
Females_Count	3160	16152	6.4209e-78	1
Age_Mean	60.85	63.94	2.8391e-154	1
Age_SD	7.66	7.39	-	-
Ethnic_Minority_Count	488	2528	-	-
Ethnic_Minority_Proportion	0.1038	0.0824	9.8207e-07	1
Townsend_Mean	-1.52	-1.97	2.5887e-27	1
Townsend_SD	2.9	2.67	-	-
