## Supplementary material for "Comprehensive Assessment of Sleep Duration, Insomnia and Brain Structure within the UK Biobank Cohort": Sample Information: UKB-Sleep-Brainstruct-Sample-Info-Wake-Ease-Morphometric-Regional-Main-Model.csv

Characteristic	Exposure_Controls	Exposure_Cases	Diff_P_Val	Diff_Significant
Sample_Size	4093	28190	-	-
Males_Count	1389	13713	1.6233e-69	1
Females_Count	2704	14477	1.6233e-69	1
Age_Mean	60.76	63.89	2.1237e-138	1
Age_SD	7.68	7.41	-	-
Ethnic_Minority_Count	403	2312	-	-
Ethnic_Minority_Proportion	0.0985	0.082	0.00039627	1
Townsend_Mean	-1.56	-2.01	6.5557e-24	1
Townsend_SD	2.88	2.64	-	-
BMI_Mean	27.14	26.4	1.1296e-23	1
BMI_SD	5.04	4.28	-	-
Vascular_Medicated_Count	1200	9442	-	-
Vascular_Medicated_Proportion	0.2932	0.3349	1.0926e-07	1
Diabetic_Count	243	1425	-	-
Diabetic_Proportion	0.0594	0.0505	0.017217	1
Smoking_Count	1561	10327	-	-
Smoking_Proportion	0.3814	0.3663	0.062171	0
Alcohol_Consumer_Count	2752	20392	-	-
Alcohol_Consumer_Proportion	0.6724	0.7234	1.2947e-11	1
Lifetime_Depression_Count	1629	6040	-	-
Lifetime_Depression_Proportion	0.398	0.2143	6.8307e-147	1
