## Supplementary material for "Comprehensive Assessment of Sleep Duration, Insomnia and Brain Structure within the UK Biobank Cohort": Sample Information: UKB-Sleep-Brainstruct-Sample-Info-Wake-Ease-Morphometric-Regional-Reduced-Model-I.csv

Characteristic	Exposure_Controls	Exposure_Cases	Diff_P_Val	Diff_Significant
Sample_Size	4521	29510	-	-
Males_Count	1482	14051	1.337e-77	1
Females_Count	3039	15459	1.337e-77	1
Age_Mean	60.85	63.93	8.7161e-147	1
Age_SD	7.68	7.39	-	-
Ethnic_Minority_Count	456	2416	-	-
Ethnic_Minority_Proportion	0.1009	0.0819	1.8869e-05	1
Townsend_Mean	-1.53	-1.99	4.5024e-27	1
Townsend_SD	2.9	2.66	-	-
BMI_Mean	27.13	26.4	2.0546e-25	1
BMI_SD	5.04	4.29	-	-
Vascular_Medicated_Count	1339	9896	-	-
Vascular_Medicated_Proportion	0.2962	0.3353	1.8348e-07	1
Diabetic_Count	270	1496	-	-
Diabetic_Proportion	0.0597	0.0507	0.010834	1
Smoking_Count	1745	10878	-	-
Smoking_Proportion	0.386	0.3686	0.024472	1
Alcohol_Consumer_Count	3005	21253	-	-
Alcohol_Consumer_Proportion	0.6647	0.7202	1.5496e-14	1
