## Supplementary material for "Comprehensive Assessment of Sleep Duration, Insomnia and Brain Structure within the UK Biobank Cohort": Sample Information: UKB-Sleep-Brainstruct-Sample-Info-Wake-Ease-Morphometric-Regional-Reduced-Model-II.csv

Characteristic	Exposure_Controls	Exposure_Cases	Diff_P_Val	Diff_Significant
Sample_Size	4713	30767	-	-
Males_Count	1550	14597	6.3781e-78	1
Females_Count	3163	16170	6.3781e-78	1
Age_Mean	60.89	63.96	2.437e-152	1
Age_SD	7.68	7.4	-	-
Ethnic_Minority_Count	487	2550	-	-
Ethnic_Minority_Proportion	0.1033	0.0829	2.968e-06	1
Townsend_Mean	-1.52	-1.97	2.2554e-27	1
Townsend_SD	2.91	2.67	-	-
