## Supplementary material for "Comprehensive Assessment of Sleep Duration, Insomnia and Brain Structure within the UK Biobank Cohort": Sample Information: UKB-Sleep-Brainstruct-Sample-Info-Wake-Ease-NODDI-Global-Fibers-Main-Model.csv

Characteristic	Exposure_Controls	Exposure_Cases	Diff_P_Val	Diff_Significant
Sample_Size	3757	25870	-	-
Males_Count	1269	12529	1.5808e-63	1
Females_Count	2488	13341	1.5808e-63	1
Age_Mean	60.65	63.79	5.118e-129	1
Age_SD	7.61	7.38	-	-
Ethnic_Minority_Count	365	2115	-	-
Ethnic_Minority_Proportion	0.0972	0.0818	0.0014511	1
Townsend_Mean	-1.56	-2.01	1.4006e-21	1
Townsend_SD	2.86	2.65	-	-
BMI_Mean	27.12	26.37	4.5485e-23	1
BMI_SD	4.99	4.25	-	-
Vascular_Medicated_Count	1075	8549	-	-
Vascular_Medicated_Proportion	0.2861	0.3305	5.914e-08	1
Diabetic_Count	215	1233	-	-
Diabetic_Proportion	0.0572	0.0477	0.011053	1
Smoking_Count	1431	9382	-	-
Smoking_Proportion	0.3809	0.3627	0.030096	1
Alcohol_Consumer_Count	2517	18738	-	-
Alcohol_Consumer_Proportion	0.6699	0.7243	4.6575e-12	1
Lifetime_Depression_Count	1506	5545	-	-
Lifetime_Depression_Proportion	0.4009	0.2143	7.2117e-139	1
