## Supplementary material for "Comprehensive Assessment of Sleep Duration, Insomnia and Brain Structure within the UK Biobank Cohort": Sample Information: UKB-Sleep-Brainstruct-Sample-Info-Wake-Ease-NODDI-Global-Fibers-Reduced-Model-I.csv

Characteristic	Exposure_Controls	Exposure_Cases	Diff_P_Val	Diff_Significant
Sample_Size	4138	27092	-	-
Males_Count	1347	12833	4.1678e-71	1
Females_Count	2791	14259	4.1678e-71	1
Age_Mean	60.76	63.83	2.7065e-135	1
Age_SD	7.6	7.36	-	-
Ethnic_Minority_Count	410	2211	-	-
Ethnic_Minority_Proportion	0.0991	0.0816	0.00015993	1
Townsend_Mean	-1.55	-1.99	6.1131e-23	1
Townsend_SD	2.87	2.65	-	-
BMI_Mean	27.13	26.36	1.142e-25	1
BMI_SD	5	4.26	-	-
Vascular_Medicated_Count	1198	8966	-	-
Vascular_Medicated_Proportion	0.2895	0.3309	1.1685e-07	1
Diabetic_Count	240	1291	-	-
Diabetic_Proportion	0.058	0.0477	0.0040911	1
Smoking_Count	1590	9886	-	-
Smoking_Proportion	0.3842	0.3649	0.016248	1
Alcohol_Consumer_Count	2748	19546	-	-
Alcohol_Consumer_Proportion	0.6641	0.7215	2.8155e-14	1
