## Supplementary material for "Comprehensive Assessment of Sleep Duration, Insomnia and Brain Structure within the UK Biobank Cohort": Sample Information: UKB-Sleep-Brainstruct-Sample-Info-Wake-Ease-NODDI-Global-Fibers-Reduced-Model-II.csv

Characteristic	Exposure_Controls	Exposure_Cases	Diff_P_Val	Diff_Significant
Sample_Size	4320	28271	-	-
Males_Count	1411	13355	7.3618e-72	1
Females_Count	2909	14916	7.3618e-72	1
Age_Mean	60.8	63.86	5.0469e-140	1
Age_SD	7.61	7.37	-	-
Ethnic_Minority_Count	439	2337	-	-
Ethnic_Minority_Proportion	0.1016	0.0827	3.2239e-05	1
Townsend_Mean	-1.53	-1.97	3.1659e-23	1
Townsend_SD	2.88	2.67	-	-
