## Supplementary material for "Comprehensive Assessment of Sleep Duration, Insomnia and Brain Structure within the UK Biobank Cohort": Sample Information: UKB-Sleep-Brainstruct-Sample-Info-Wake-Ease-NODDI-Tracts-Main-Model.csv

Characteristic	Exposure_Controls	Exposure_Cases	Diff_P_Val	Diff_Significant
Sample_Size	3765	25953	-	-
Males_Count	1272	12578	6.9974e-64	1
Females_Count	2493	13375	6.9974e-64	1
Age_Mean	60.65	63.81	1.95e-130	1
Age_SD	7.62	7.38	-	-
Ethnic_Minority_Count	366	2128	-	-
Ethnic_Minority_Proportion	0.0972	0.082	0.00165	1
Townsend_Mean	-1.56	-2.01	4.6017e-22	1
Townsend_SD	2.86	2.65	-	-
BMI_Mean	27.12	26.37	4.8697e-23	1
BMI_SD	4.99	4.25	-	-
Vascular_Medicated_Count	1077	8588	-	-
Vascular_Medicated_Proportion	0.2861	0.3309	4.0232e-08	1
Diabetic_Count	215	1246	-	-
Diabetic_Proportion	0.0571	0.048	0.015859	1
Smoking_Count	1434	9410	-	-
Smoking_Proportion	0.3809	0.3626	0.029292	1
Alcohol_Consumer_Count	2522	18793	-	-
Alcohol_Consumer_Proportion	0.6699	0.7241	4.8738e-12	1
Lifetime_Depression_Count	1507	5561	-	-
Lifetime_Depression_Proportion	0.4003	0.2143	1.7609e-138	1
