## Supplementary material for "Comprehensive Assessment of Sleep Duration, Insomnia and Brain Structure within the UK Biobank Cohort": Sample Information: UKB-Sleep-Brainstruct-Sample-Info-Wake-Ease-NODDI-Tracts-Reduced-Model-I.csv

Characteristic	Exposure_Controls	Exposure_Cases	Diff_P_Val	Diff_Significant
Sample_Size	4147	27178	-	-
Males_Count	1350	12884	1.3513e-71	1
Females_Count	2797	14294	1.3513e-71	1
Age_Mean	60.75	63.84	5.525e-137	1
Age_SD	7.61	7.36	-	-
Ethnic_Minority_Count	411	2224	-	-
Ethnic_Minority_Proportion	0.0991	0.0818	0.00018874	1
Townsend_Mean	-1.55	-1.99	2.3968e-23	1
Townsend_SD	2.87	2.66	-	-
BMI_Mean	27.13	26.37	1.3253e-25	1
BMI_SD	5	4.26	-	-
Vascular_Medicated_Count	1200	9007	-	-
Vascular_Medicated_Proportion	0.2894	0.3314	7.4248e-08	1
Diabetic_Count	241	1304	-	-
Diabetic_Proportion	0.0581	0.048	0.0049958	1
Smoking_Count	1594	9916	-	-
Smoking_Proportion	0.3844	0.3649	0.015153	1
Alcohol_Consumer_Count	2754	19604	-	-
Alcohol_Consumer_Proportion	0.6641	0.7213	3.1059e-14	1
