## Supplementary material for "Comprehensive Assessment of Sleep Duration, Insomnia and Brain Structure within the UK Biobank Cohort": Sample Information: UKB-Sleep-Brainstruct-Sample-Info-Wake-Ease-NODDI-Tracts-Reduced-Model-II.csv

Characteristic	Exposure_Controls	Exposure_Cases	Diff_P_Val	Diff_Significant
Sample_Size	4330	28361	-	-
Males_Count	1414	13407	2.1045e-72	1
Females_Count	2916	14954	2.1045e-72	1
Age_Mean	60.8	63.87	1.4085e-141	1
Age_SD	7.61	7.37	-	-
Ethnic_Minority_Count	440	2352	-	-
Ethnic_Minority_Proportion	0.1016	0.0829	4.1719e-05	1
Townsend_Mean	-1.53	-1.97	9.8888e-24	1
Townsend_SD	2.88	2.67	-	-
