## Supplementary material for "Comprehensive Assessment of Sleep Duration, Insomnia and Brain Structure within the UK Biobank Cohort": Sample Information: UKB-Sleep-Brainstruct-Sample-Info-Wake-Ease-WMH-Volumes-Main-Model.csv

Characteristic	Exposure_Controls	Exposure_Cases	Diff_P_Val	Diff_Significant
Sample_Size	3911	27134	-	-
Males_Count	1321	13227	7.1066e-69	1
Females_Count	2590	13907	7.1066e-69	1
Age_Mean	60.74	63.9	9.1296e-135	1
Age_SD	7.68	7.41	-	-
Ethnic_Minority_Count	390	2200	-	-
Ethnic_Minority_Proportion	0.0997	0.0811	8.1146e-05	1
Townsend_Mean	-1.57	-2.01	3.5234e-22	1
Townsend_SD	2.86	2.64	-	-
BMI_Mean	27.14	26.39	2.2607e-23	1
BMI_SD	5.02	4.26	-	-
Vascular_Medicated_Count	1134	9084	-	-
Vascular_Medicated_Proportion	0.29	0.3348	2.4321e-08	1
Diabetic_Count	229	1341	-	-
Diabetic_Proportion	0.0586	0.0494	0.014832	1
Smoking_Count	1486	9907	-	-
Smoking_Proportion	0.38	0.3651	0.071835	0
Alcohol_Consumer_Count	2621	19651	-	-
Alcohol_Consumer_Proportion	0.6702	0.7242	2.2245e-12	1
Lifetime_Depression_Count	1561	5795	-	-
Lifetime_Depression_Proportion	0.3991	0.2136	1.357e-143	1
