## Supplementary material for "Comprehensive Assessment of Sleep Duration, Insomnia and Brain Structure within the UK Biobank Cohort": Sample Information: UKB-Sleep-Brainstruct-Sample-Info-Wake-Ease-WMH-Volumes-Reduced-Model-I.csv

Characteristic	Exposure_Controls	Exposure_Cases	Diff_P_Val	Diff_Significant
Sample_Size	4314	28408	-	-
Males_Count	1404	13550	2.4144e-77	1
Females_Count	2910	14858	2.4144e-77	1
Age_Mean	60.85	63.93	2.5139e-141	1
Age_SD	7.66	7.39	-	-
Ethnic_Minority_Count	436	2303	-	-
Ethnic_Minority_Proportion	0.1011	0.0811	9.9157e-06	1
Townsend_Mean	-1.56	-2	9.5617e-24	1
Townsend_SD	2.87	2.65	-	-
BMI_Mean	27.14	26.39	1.5311e-25	1
BMI_SD	5.02	4.27	-	-
Vascular_Medicated_Count	1267	9522	-	-
Vascular_Medicated_Proportion	0.2937	0.3352	6.6113e-08	1
Diabetic_Count	256	1408	-	-
Diabetic_Proportion	0.0593	0.0496	0.0064536	1
Smoking_Count	1657	10433	-	-
Smoking_Proportion	0.3841	0.3673	0.032718	1
Alcohol_Consumer_Count	2862	20490	-	-
Alcohol_Consumer_Proportion	0.6634	0.7213	4.7939e-15	1
