## Supplementary material for "Comprehensive Assessment of Sleep Duration, Insomnia and Brain Structure within the UK Biobank Cohort": Sample Information: UKB-Sleep-Brainstruct-Sample-Info-Wake-Ease-WMH-Volumes-Reduced-Model-II.csv

Characteristic	Exposure_Controls	Exposure_Cases	Diff_P_Val	Diff_Significant
Sample_Size	4506	29644	-	-
Males_Count	1472	14096	6.0241e-78	1
Females_Count	3034	15548	6.0241e-78	1
Age_Mean	60.89	63.97	2.9143e-146	1
Age_SD	7.67	7.4	-	-
Ethnic_Minority_Count	465	2438	-	-
Ethnic_Minority_Proportion	0.1032	0.0822	2.6178e-06	1
Townsend_Mean	-1.54	-1.98	2.1091e-24	1
Townsend_SD	2.88	2.67	-	-
